# Scoring respondents on a semantic frame of reference identifies a group that is burdened across many questionnaires and reaches care less easily

**DOI:** 10.64898/2026.09.03.26362158

**Authors:** Manu Aggarwal, Vipul Periwal

## Abstract

Cohorts and health systems give people batteries of questionnaires on symptoms and life circumstances, and a person’s difficulties can show up in several at once. Finding who is faring badly means scoring the whole battery. Methods that span a battery estimate its structure from responses rather than from what the questions mean, and work on question wording does not score the people who answered. Here we build a semantic frame of reference from published question text alone, and score respondents on it. Language models group 577 questions from 50 questionnaires into components fixed before any cohort answers, each interpretable because it rests on a few questions. We place any battery on these components from its question text and score each respondent by how unusual their position is. On an All of Us battery answered by 22,332 participants, we find a group burdened across many questionnaires. In health records and access surveys that never entered the scoring, this group reaches care less easily than the rest of the cohort, and being more distressed does not explain the difference. Built once, the frame scores any battery, and each score shows which questions produced it.
