## Supplementary material for "Scoring respondents on a semantic frame of reference identifies a group that is burdened across many questionnaires and reaches care less easily": component_reproduction.csv

component	core_items	reproduces_in_encoders	documented_constructs	core_item_ids
C0	15	6	Depression (13), Anger (1), Anxiety (1)	CESD_14 CESD_18 CESD_6 PROMIS_ANG_3 PROMIS_ANX_9 PROMIS_DEP_1 PROMIS_DEP_11 PROMIS_DEP_14 PROMIS_DEP_18 PROMIS_DEP_21 PROMIS_DEP_22 PROMIS_DEP_28 PROMIS_DEP_3 PROMIS_DEP_7 PROMIS_DEP_9
C10	19	6	Neighborhood disorder (12), Neighborhood cohesion (5), Major discrimination (2)	MED_6 MED_7 NDS_1 NDS_10 NDS_12 NDS_13 NDS_2 NDS_3 NDS_4 NDS_5 NDS_6 NDS_7 NDS_8 NDS_9 NSC_1 NSC_2 NSC_3 NSC_4 NSC_5
C12	8	6	Everyday discrimination (4), Healthcare discrimination (3), Heightened vigilance (1)	DMS_1 DMS_2 DMS_3 EDS_1 EDS_2 EDS_3 EDS_8 HV_2
C14	9	6	Psychosis (9)	CIDI5_21 CIDI5_22 MHQUKB_49 PQB_11 PQB_14 PQB_19 PQB_20 PQB_3 PQB_4
C16	16	6	Quality of life: environment (3), Quality of life: physical (3), Quality of life: social (3), Quality of life: overall (2), Quality of life: psychological (2), Insomnia (1), Self-rated health (1), Subjective wellbeing (1)	ISI_4 MHQUKB_57 PROMISGH_3 WHOQOL_1 WHOQOL_16 WHOQOL_17 WHOQOL_18 WHOQOL_19 WHOQOL_2 WHOQOL_20 WHOQOL_21 WHOQOL_22 WHOQOL_23 WHOQOL_24 WHOQOL_25 WHOQOL_5
C17	8	6	Post-traumatic stress (8)	PCL5_1 PCL5_2 PCL5_3 PCL5_4 PCL5_5 PCL5_6 PCL5_7 PCL5_8
C2	21	6	Sleep disturbance (14), Sleep-related impairment (4), Anxiety (1), Depression (1), Insomnia (1)	CESD_11 ISI_2 PROMIS_ANX_28 PROMIS_SLE_12 PROMIS_SLE_14 PROMIS_SLE_15 PROMIS_SLE_16 PROMIS_SLE_18 PROMIS_SLE_19 PROMIS_SLE_2 PROMIS_SLE_20 PROMIS_SLE_21 PROMIS_SLE_22 PROMIS_SLE_26 PROMIS_SLE_3 PROMIS_SLE_4 PROMIS_SLE_8 PROMIS_SRI_12 PROMIS_SRI_6 PROMIS_SRI_7 PROMIS_SRI_8
C23	8	6	Food insecurity (8)	HVS_1 HVS_2 USDA_1 USDA_2 USDA_3 USDA_4 USDA_5 USDA_6
C24	7	6	Trauma exposure (7)	LEC_12 LEC_16 LEC_3 LEC_4 LEC_6 LEC_7 LEC_8
C26	6	6	Alcohol use (6)	AUDIT_1 AUDIT_2 AUDIT_3 AUDIT_4 AUDIT_6 AUDIT_8
C28	10	6	Meaning in life (7), Depression (1), Quality of life: psychological (1), Subjective wellbeing (1)	MHQUKB_58 MLQ_10 MLQ_2 MLQ_3 MLQ_4 MLQ_7 MLQ_8 MLQ_9 PROMIS_DEP_16 WHOQOL_6
C29	7	6	Sleep-related impairment (4), Insomnia (1), Sleep disturbance (1), Somatic symptoms (1)	ISI_3 PHQ15_13 PROMIS_SLE_1 PROMIS_SRI_14 PROMIS_SRI_16 PROMIS_SRI_2 PROMIS_SRI_4
C32	7	6	Somatic symptoms (6), Quality of life: physical (1)	PHQ15_1 PHQ15_2 PHQ15_3 PHQ15_4 PHQ15_5 PHQ15_6 WHOQOL_3
C34	6	6	Spirituality (6)	DSES_1 DSES_2 DSES_3 DSES_4 DSES_5 DSES_6
C36	11	6	Drug use (10), Neighborhood disorder (1)	DAST_1 DAST_10 DAST_2 DAST_3 DAST_4 DAST_5 DAST_6 DAST_7 DAST_8 DAST_9 NDS_9
C38	8	6	Mania (8)	MDQ_1 MDQ_10 MDQ_11 MDQ_3 MDQ_5 MDQ_8 MDQ_9 MHQUKB_43
C39	9	6	Trauma exposure (3), Adverse childhood experiences (1), Interpersonal & sexual violence (1), Interpersonal violence (1), Mania (1), Quality of life: social (1), Somatic symptoms (1)	ACE_3 EHITS_5 LEC_8 LEC_9 MDQ_11 MHQUKB_36 MHQUKB_37 PHQ15_11 WHOQOL_21
C43	7	6	Adverse childhood experiences (7)	ACE_1 ACE_10 ACE_2 ACE_3 ACE_4 ACE_6 ACE_7
C44	7	6	Social support (5), Quality of life: psychological (1), Subjective wellbeing (1)	ISEL_1 ISEL_10 ISEL_12 ISEL_3 ISEL_8 MHQUKB_58 WHOQOL_6
C45	5	6	Suicidality (4), Adverse childhood experiences (1)	ACE_9 SBQR_1 SBQR_2 SBQR_3 SBQR_4
C47	6	6	Major discrimination (6)	MED_1 MED_2 MED_3 MED_5 MED_6 MED_8
C49	6	6	Healthcare discrimination (4), Major discrimination (1), Quality of life: physical (1)	DMS_4 DMS_5 DMS_6 DMS_7 MED_9 WHOQOL_4
C50	6	6	Emotion regulation (6)	ERQ_1 ERQ_10 ERQ_3 ERQ_5 ERQ_7 ERQ_8
C51	9	6	Openness (4), Psychosis (2), Mania (1), Post-traumatic stress (1), Sleep disturbance (1)	IPIP50_15 IPIP50_25 IPIP50_30 IPIP50_50 MDQ_6 PCPTSD_1 PQB_21 PQB_5 PROMIS_SLE_25
C7	12	6	Anxiety (11), Depression (1)	CESD_10 OASIS_1 PROMIS_ANX_16 PROMIS_ANX_19 PROMIS_ANX_20 PROMIS_ANX_23 PROMIS_ANX_26 PROMIS_ANX_29 PROMIS_ANX_4 PROMIS_ANX_5 PROMIS_ANX_7 PROMIS_ANX_8
C8	16	6	Social support (10), Emotional support (5), Loneliness (1)	DJG_4 ISEL_4 ISEL_6 MSPSS_1 MSPSS_10 MSPSS_12 MSPSS_4 MSPSS_5 MSPSS_6 MSPSS_7 MSPSS_8 PROMIS_SUP_1 PROMIS_SUP_2 PROMIS_SUP_4 PROMIS_SUP_5 PROMIS_SUP_6
C9	10	6	Social isolation (7), Loneliness (2), Post-traumatic stress (1)	PCL5_13 PROMIS_SOC_2 PROMIS_SOC_3 PROMIS_SOC_4 PROMIS_SOC_5 PROMIS_SOC_6 PROMIS_SOC_7 PROMIS_SOC_8 UCLA3_2 UCLA3_3
C20	6	5	Depression (2), Alcohol use (1), Anger (1), Drug use (1), Post-traumatic stress (1)	AUDIT_7 DAST_5 PCPTSD_5 PROMIS_ANG_15 PROMIS_DEP_5 PROMIS_DEP_7
C21	5	5	Optimism (3), Perceived stress (2)	LOTR_10 LOTR_7 LOTR_9 PSS_1 PSS_5
C27	8	5	Agreeableness (3), Anxiety (1), Depression (1), Neuroticism (1), Openness (1), Sleep disturbance (1)	IPIP50_2 IPIP50_20 IPIP50_22 IPIP50_24 IPIP50_32 PROMIS_ANX_18 PROMIS_DEP_26 PROMIS_SLE_5
C3	20	5	Somatic symptoms (13), Depression (3), Trauma exposure (2), Anxiety (1), Insomnia (1)	GAD_1 ISI_1 LEC_1 LEC_2 PHQ15_1 PHQ15_10 PHQ15_11 PHQ15_12 PHQ15_13 PHQ15_14 PHQ15_15 PHQ15_2 PHQ15_5 PHQ15_6 PHQ15_7 PHQ15_8 PHQ15_9 PHQ_2 PHQ_4 PHQ_5
C33	8	5	Depression (2), ADHD (1), Anxiety (1), Mania (1), Post-traumatic stress (1), Quality of life: psychological (1), Sleep-related impairment (1)	ASRS_2 CESD_5 MDQ_7 PCL5_19 PHQ_7 PROMIS_ANX_21 PROMIS_SRI_12 WHOQOL_7
C37	7	5	Interpersonal violence (5), Interpersonal & sexual violence (2)	EHITS_1 EHITS_2 EHITS_3 EHITS_4 EHITS_5 MHQUKB_34 MHQUKB_35
C15	11	4	Anger (7), Mania (2), Neuroticism (1), Post-traumatic stress (1)	IPIP50_44 MDQ_2 MHQUKB_44 PCL5_15 PROMIS_ANG_12 PROMIS_ANG_14 PROMIS_ANG_15 PROMIS_ANG_19 PROMIS_ANG_20 PROMIS_ANG_3 PROMIS_ANG_8
C22	3	4	Body-focused repetitive behavior (2), Quality of life: psychological (1)	CIDI5_25 CIDI5_26 WHOQOL_11
C25	8	4	Anxiety (6), Neuroticism (1), Psychosis (1)	GAD_2 GAD_3 IPIP50_14 PQB_12 PROMIS_ANX_10 PROMIS_ANX_25 PROMIS_ANX_4 PROMIS_ANX_6
C30	6	4	Psychosis (3), Mania (2), Heightened vigilance (1)	HV_3 MDQ_5 MDQ_6 PQB_17 PQB_21 PQB_6
C42	3	4	Social support (3)	MSPSS_11 MSPSS_3 MSPSS_6
C6	12	4	Emotion regulation (9), Post-traumatic stress (1), Quality of life: psychological (1), Sleep-related impairment (1)	ERQ_1 ERQ_10 ERQ_2 ERQ_3 ERQ_4 ERQ_6 ERQ_7 ERQ_8 ERQ_9 PCL5_14 PROMIS_SRI_9 WHOQOL_26
C1	27	3	Openness (4), Post-traumatic stress (4), Meaning in life (3), Anxiety (2), Conscientiousness (2), Extraversion (2), Life satisfaction (2), Perceived stress (2), Self-esteem (2), Adverse childhood experiences (1), Agoraphobia (1), Emotional support (1), Trauma exposure (1)	ACE_1 CIDI5_30 CIDI5_5 IPIP50_1 IPIP50_13 IPIP50_21 IPIP50_25 IPIP50_33 IPIP50_35 IPIP50_5 IPIP50_50 MLQ_4 MLQ_5 MLQ_6 OASIS_2 OASIS_4 PCL5_10 PCL5_7 PCPTSD_2 PCPTSD_5 PROMIS_SUP_3 PSS_10 PSS_2 RSES_1 RSES_3 SWLS_3 SWLS_4
C11	6	3	Sleep disturbance (4), Life satisfaction (1), Well-being (1)	PROMIS_SLE_24 PROMIS_SLE_26 PROMIS_SLE_5 PROMIS_SLE_7 SWLS_3 WHO5_2
C13	9	3	Emotion regulation (4), Extraversion (3), Anger (1), Depression (1)	CESD_13 ERQ_2 ERQ_4 ERQ_6 ERQ_9 IPIP50_26 IPIP50_36 IPIP50_6 PROMIS_ANG_5
C46	4	3	Depression (1), Quality of life: physical (1), Sleep-related impairment (1), Somatic symptoms (1)	PHQ15_14 PHQ_4 PROMIS_SRI_11 WHOQOL_10
C52	7	3	Perceived stress (2), Anxiety (1), Depression (1), Openness (1), Social support (1), Trauma exposure (1)	IPIP50_5 LEC_13 MSPSS_11 PROMIS_ANX_22 PROMIS_DEP_6 PSS_10 PSS_6
C53	6	3	Anxiety (6)	OASIS_1 OASIS_2 OASIS_3 OASIS_4 OASIS_5 PROMIS_ANX_13
C19	8	2	Self-esteem (5), Depression (2), Post-traumatic stress (1)	PCL5_9 PROMIS_DEP_17 PROMIS_DEP_8 RSES_10 RSES_2 RSES_5 RSES_8 RSES_9
C4	3	2	Heightened vigilance (1), Post-traumatic stress (1), Psychosis (1)	HV_4 PCPTSD_3 PQB_15
C40	3	2	Post-traumatic stress (3)	PCL5_12 PCL5_14 PCL5_20
C41	9	2	Conscientiousness (2), Depression (2), ADHD (1), Everyday discrimination (1), Healthcare discrimination (1), Openness (1), Self-esteem (1)	ASRS_1 CESD_4 DMS_6 EDS_7 IPIP50_33 IPIP50_43 IPIP50_50 PROMIS_DEP_8 RSES_4
C48	7	2	Anger (2), Depression (2), Neuroticism (1), Self-esteem (1), Self-rated health (1)	CESD_15 IPIP50_49 PROMISGH_3 PROMIS_ANG_1 PROMIS_ANG_4 PROMIS_DEP_2 RSES_6
C18	12	1	Anxiety (2), Somatic symptoms (2), ADHD (1), Depression (1), Drug use (1), Mania (1), Post-traumatic stress (1), Psychosis (1), Sleep disturbance (1), Sleep-related impairment (1)	ASRS_4 CESD_17 DAST_8 MDQ_13 PCL5_16 PHQ15_4 PHQ15_8 PQB_16 PROMIS_ANX_10 PROMIS_ANX_17 PROMIS_SLE_4 PROMIS_SRI_15
C31	6	1	Interpersonal & sexual violence (2), Alcohol use (1), Resilience (1), Social support (1), Trauma exposure (1)	AUDIT_9 BRS_6 MHQUKB_34 MHQUKB_36 MHQUKB_37 MSPSS_11
C35	8	1	Anxiety (3), Social support (2), Conscientiousness (1), Sleep disturbance (1), Social phobia (1)	CIDI5_27 IPIP50_23 ISEL_11 ISEL_3 OASIS_4 OASIS_5 PROMIS_ANX_22 PROMIS_SLE_9
C5	7	1	Life satisfaction (2), Agreeableness (1), Anger (1), Conscientiousness (1), Depression (1), Well-being (1)	CESD_15 IPIP50_18 IPIP50_47 PROMIS_ANG_21 SWLS_1 SWLS_4 WHO5_5
C54	6	1	ADHD (2), Anxiety (2), Depression (1), Trauma exposure (1)	ASRS_5 ASRS_6 GAD_5 MHQUKB_41 PHQ_8 PROMIS_ANX_27
