## Supplementary material for "Scoring respondents on a semantic frame of reference identifies a group that is burdened across many questionnaires and reaches care less easily": core_items_bge-lg.csv

component	item	instrument	construct	loading	prompt
C1	bfi2xs_13	BFI-2-XS	Conscientiousness	2.3693	I am someone who is reliable, can always be counted on.
C1	nds_13	nds (adapted)	Neighborhood disorder & safety	2.1499	My neighborhood is safe.
C1	bfi2xs_11	BFI-2-XS	Extraversion	1.9947	I am someone who is full of energy.
C1	scns_3	scns (adapted)	Neighborhood social cohesion	1.9923	People in my neighborhood can be trusted.
C1	nds_5	nds (adapted)	Neighborhood disorder & safety	1.9812	My neighborhood is clean.
C1	bfi2xs_2	BFI-2-XS	Agreeableness	1.9769	I am someone who is compassionate, has a soft heart.
C1	bfi2xs_6	BFI-2-XS	Extraversion	1.9558	I am someone who is dominant, acts as a leader.
C1	scns_2	scns (adapted)	Neighborhood social cohesion	1.9312	People in my neighborhood generally get along with each other.
C1	sdoh_cpss_6	PSS-10	Perceived stress	-1.9200	In the last month, how often have you found that you could not cope with all the things that you had to do?
C1	sdoh_ucla_ls8_9	UCLA-V3	Loneliness	1.8669	I am an outgoing person
C1	bfi2xs_12	BFI-2-XS	Agreeableness	1.8383	I am someone who assumes the best about people.
C1	sdoh_cpss_10	PSS-10	Perceived stress	-1.8330	In the last month, how often have you felt difficulties were piling up so high that you could not overcome them?
C1	sdoh_ucla_ls8_15	UCLA-V3	Loneliness	1.7394	I can find companionship when I want it
C1	scns_4	scns (adapted)	Neighborhood social cohesion	1.7307	People in my neighborhood share the same values.
C1	cidi5_16	CIDI-5	Panic & phobia	-1.6818	With this definition in mind, did you ever in your life have a panic attack?
C3	mhqukb_57	MHQ	Subjective wellbeing	3.9542	In general, how happy are you?
C3	overallhealth_socialsatisfaction	PROMIS-Global	Self-rated health	3.6133	In general, how would you rate your satisfaction with your social activities and relationships?
C3	mhqukb_58	MHQ	Subjective wellbeing	2.8719	To what extent do you feel your life to be meaningful?
C3	overallhealth_generalmentalhealth	PROMIS-Global	Self-rated health	2.5507	In general, how would you rate your mental health, including your mood and your ability to think?
C4	sdoh_eds_7	EDS	Everyday discrimination	4.4729	People act as if they're better than you are.
C4	sdoh_eds_6	EDS	Everyday discrimination	4.1986	People act as if they think you are dishonest.
C4	sdoh_eds_4	EDS	Everyday discrimination	4.1902	People act as if they think you are not smart.
C4	sdoh_dms_2	DMS	Healthcare discrimination	3.8095	You are treated with less respect than other people.
C4	sdoh_eds_2	EDS	Everyday discrimination	3.7663	You are treated with less respect than other people are.
C4	sdoh_dms_1	DMS	Healthcare discrimination	3.7427	You are treated with less courtesy than other people.
C4	sdoh_dms_7	DMS	Healthcare discrimination	3.6977	A doctor or nurse acts as if he or she is better than you.
C4	sdoh_eds_1	EDS	Everyday discrimination	3.6587	You are treated with less courtesy than other people are.
C4	sdoh_eds_5	EDS	Everyday discrimination	3.6409	People act as if they are afraid of you.
C4	sdoh_eds_8	EDS	Everyday discrimination	3.5774	You are called names or insulted.
C4	sdoh_dms_4	DMS	Healthcare discrimination	3.2337	A doctor or nurse acts as if he or she thinks you are not smart.
C5	sdoh_ucla_ls8_14	UCLA-V3	Loneliness	4.0908	I feel isolated from others
C5	sdoh_ucla_ls8_18	UCLA-V3	Loneliness	3.4401	People are around me but not with me
C5	sdoh_ucla_ls8_11	UCLA-V3	Loneliness	2.9009	I feel left out
C5	sdoh_ucla_ls8_2	UCLA-V3	Loneliness	2.5056	I lack companionship
C6	gad7_7	GAD-7	Generalized anxiety	3.1692	Feeling afraid as if something awful might happen
C6	gad7_1	GAD-7	Generalized anxiety	2.7919	Feeling nervous, anxious, or on edge
C6	sdoh_eds_5	EDS	Everyday discrimination	2.1964	People act as if they are afraid of you.
C6	cidi5_30	CIDI-5	Panic & phobia	2.1285	Some people have a lot of fear or anxiety about things like going out of the house alone, being in a crowd, standing in lines, going over bridges, or traveling by bus, train or car. Were you ever in your life so frightened by any of these situations that it got in the way of you having a normal life?
C7	phq9_4	PHQ-9	Depression	3.4605	Feeling tired or having little energy
C7	phq9_5	PHQ-9	Depression	3.1144	Poor appetite or overeating
C7	phq9_2	PHQ-9	Depression	2.5014	Feeling down, depressed, or hopeless
C7	sdoh_mos_ss_2	MOS-SS	Perceived social support	2.4716	Someone to take you to the doctor if you need it
C7	cidi5_27	CIDI-5	Panic & phobia	-2.4398	Were you ever in your life so painfully shy or scared of social situations (like attending a party, speaking to strangers, eating in public) that you avoided social situations whenever you could?
C8	mhqukb_44	MHQ	Mania	-4.4364	Have you ever had a period of time when you were so irritable that you found yourself shouting at people or starting fights or arguments?
C8	sdoh_cpss_9	PSS-10	Perceived stress	-3.5136	In the last month, how often have you been angered because of things that were outside of your control?
C9	sdoh_mos_ss_7	MOS-SS	Perceived social support	-3.6433	Someone who understands your problems
C9	sdoh_mos_ss_6	MOS-SS	Perceived social support	-2.9866	Someone to turn to for suggestions about how to deal with a personal problem
C9	sdoh_ucla_ls8_3	UCLA-V3	Loneliness	-2.5581	There is no one I can turn to
C9	asrs_6	ASRS-v1.1	Adult ADHD	2.2169	How often do you feel overly active and compelled to do things, like you were driven by a motor?
C10	nds_1	nds (adapted)	Neighborhood disorder & safety	5.4860	There is a lot of graffiti in my neighborhood.
C10	nds_8	nds (adapted)	Neighborhood disorder & safety	5.3307	There is a lot of crime in my neighborhood.
C10	nds_4	nds (adapted)	Neighborhood disorder & safety	5.2812	There are lot of abandoned buildings in my neighborhood.
C10	nds_3	nds (adapted)	Neighborhood disorder & safety	5.0956	Vandalism is common in my neighborhood.
C10	nds_2	nds (adapted)	Neighborhood disorder & safety	5.0268	My neighborhood is noisy.
C10	nds_6	nds (adapted)	Neighborhood disorder & safety	4.9126	People in my neighborhood take good care of their houses and apartments.
C10	nds_5	nds (adapted)	Neighborhood disorder & safety	4.7769	My neighborhood is clean.
C10	nds_12	nds (adapted)	Neighborhood disorder & safety	4.6349	In my neighborhood, people watch out for each other.
C10	nds_7	nds (adapted)	Neighborhood disorder & safety	4.6012	There are too many people hanging around on the streets near my home.
C10	nds_9	nds (adapted)	Neighborhood disorder & safety	4.4940	There is too much drug use in my neighborhood.
C10	nds_13	nds (adapted)	Neighborhood disorder & safety	4.3447	My neighborhood is safe.
C10	nds_10	nds (adapted)	Neighborhood disorder & safety	4.1987	There is too much alcohol use in my neighborhood.
C10	scns_1	scns (adapted)	Neighborhood social cohesion	3.9470	People around here are willing to help their neighbors.
C11	nds_5	nds (adapted)	Neighborhood disorder & safety	-3.4154	My neighborhood is clean.
C11	nds_13	nds (adapted)	Neighborhood disorder & safety	-3.1025	My neighborhood is safe.
C11	gad7_5	GAD-7	Generalized anxiety	2.6185	Being so restless that it's hard to sit still
C11	bfi2xs_8	BFI-2-XS	Conscientiousness	2.1999	I am someone who has difficulty getting started on tasks.
C12	sdoh_mos_ss_6	MOS-SS	Perceived social support	3.6192	Someone to turn to for suggestions about how to deal with a personal problem
C12	mhqukb_57	MHQ	Subjective wellbeing	-2.5655	In general, how happy are you?
C12	phq9_6	PHQ-9	Depression	2.5632	Feeling bad about yourself or that you are a failure or have let yourself or your family down
C12	bmmrs_4	BMMRS-DSE	Daily spiritual experience	2.3736	I desire to be closer to or in union with God (or a higher power)
C13	mhqukb_43	MHQ	Mania	-3.6038	Have you ever had a period of time when you were feeling so good, "high," "excited," or "hyper" that other people thought you were not your normal self or you were so "hyper" that you got into trouble?
C13	bfi2xs_10	BFI-2-XS	Open-mindedness	3.3676	I am someone who has little interest in abstract ideas.
C13	sdoh_cpss_8	PSS-10	Perceived stress	-3.2037	In the last month, how often have you felt that you were on top of things?
C13	asrs_4	ASRS-v1.1	Adult ADHD	2.4253	When you have a task that requires a lot of thought, how often do you avoid or delay getting started?
C14	mhqukb_34	MHQ	Interpersonal & sexual violence	5.4260	In your life, have you ever had a partner or ex-partner deliberately hit you or use violence against you?
C14	mhqukb_35	MHQ	Interpersonal & sexual violence	4.7643	In your life, have you ever had a partner or ex-partner who repeatedly put you down to the extent where you felt worthless?
C14	mhqukb_36	MHQ	Interpersonal & sexual violence	4.4425	In your life, have you ever experienced sexual assault by a partner or ex-partner?
C14	ace_7	ACE-BRFSS	Childhood adversity	3.6777	Before age 18, how often did a parent or adult in your home ever hit, beat, kick, or physically hurt you in any way? Do not include spanking. Would you say
C14	ace_10	ACE-BRFSS	Childhood adversity	3.5381	During your first 18 years of life, how often did anyone at least 5 years older than you or an adult, try to make you touch them sexually?
C16	cidi5_21	CIDI-5	Psychosis	4.6813	Did you ever hear voices that other people did not hear like voices coming from inside your head talking to you or about you, or voices coming out of the air when there was no one around?
C16	mhqukb_49	MHQ	Psychosis	4.6197	Did you ever see something that wasn't really there that other people could not see? Please do not include any times when you were dreaming or half-asleep or under the influence of alcohol or drugs.
C16	cidi5_22	CIDI-5	Psychosis	4.2557	Did you ever think some force was trying to communicate directly with you by sending special signs or signals, like through the radio or television, that you could understand but that no one else could understand?
C16	cidi5_23	CIDI-5	Psychosis	3.6454	Did you ever believe there was a plot to harm you or to have people follow you, but your friends or family did not think this was true?
C17	mhqukb_58	MHQ	Subjective wellbeing	5.1350	To what extent do you feel your life to be meaningful?
C18	cidi5_25	CIDI-5	Body-focused repetitive behavior	5.0665	Have you ever been unable to stop picking at your skin?
C18	cidi5_26	CIDI-5	Body-focused repetitive behavior	3.2763	Have you ever been unable to stop pulling out your hair, eyebrows or eyelashes?
C20	gad7_3	GAD-7	Generalized anxiety	-4.4697	Worrying too much about different things
C20	bfi2xs_4	BFI-2-XS	Negative emotionality	-3.3957	I am someone who worries a lot.
C20	gad7_2	GAD-7	Generalized anxiety	-2.6980	Not being able to stop or control worrying
C21	sdoh_mos_ss_5	MOS-SS	Perceived social support	-3.7092	Someone to have a good time with
C21	cidi5_27	CIDI-5	Panic & phobia	-2.5459	Were you ever in your life so painfully shy or scared of social situations (like attending a party, speaking to strangers, eating in public) that you avoided social situations whenever you could?
C21	sdoh_mos_ss_8	MOS-SS	Perceived social support	-2.3765	Someone to love and make you feel wanted
C22	ace_6	ACE-BRFSS	Childhood adversity	5.6235	During your first 18 years of life, how often did your parents or adults in your home ever slap, hit, kick, punch or beat each other up?
C22	ace_5	ACE-BRFSS	Childhood adversity	5.5227	During your first 18 years of life, were your parents separated or divorced?
C22	ace_8	ACE-BRFSS	Childhood adversity	5.3966	During your first 18 years of life, how often did a parent or adult in your home ever swear at you, insult you, or put you down?
C22	ace_7	ACE-BRFSS	Childhood adversity	4.8668	Before age 18, how often did a parent or adult in your home ever hit, beat, kick, or physically hurt you in any way? Do not include spanking. Would you say
C22	ace_2	ACE-BRFSS	Childhood adversity	4.3878	During your first 18 years of life, did you live with anyone who was a problem drinker or alcoholic?
C22	ace_1	ACE-BRFSS	Childhood adversity	3.8678	During your first 18 years of life, did you live with anyone who was depressed, mentally ill, or suicidal?
C23	alcohol_alcoholparticipant	single item	Substance use	5.9715	In your entire life, have you had at least 1 drink of any kind of alcohol, not counting small tastes or sips? (By a "drink," we mean a can or bottle of beer, a glass of wine or a wine cooler, a shot of liquor, or a mixed drink with liquor in it.)
C23	nds_10	nds (adapted)	Neighborhood disorder & safety	4.4527	There is too much alcohol use in my neighborhood.
C23	ace_2	ACE-BRFSS	Childhood adversity	3.5482	During your first 18 years of life, did you live with anyone who was a problem drinker or alcoholic?
C24	phq9_9	PHQ-9	Suicidality & self-harm	3.1948	Thoughts that you would be better off dead or of hurting yourself in some way
C24	bfi2xs_10	BFI-2-XS	Open-mindedness	3.0678	I am someone who has little interest in abstract ideas.
C24	ss_2	single item	Suicidality & self-harm	3.0528	Did you ever in your life have thoughts of killing yourself?
C24	overallhealth_generalmentalhealth	PROMIS-Global	Self-rated health	2.9658	In general, how would you rate your mental health, including your mood and your ability to think?
C24	bfi2xs_15	BFI-2-XS	Open-mindedness	2.8440	I am someone who is original, comes up with new ideas.
C24	cidi5_21	CIDI-5	Psychosis	2.5821	Did you ever hear voices that other people did not hear like voices coming from inside your head talking to you or about you, or voices coming out of the air when there was no one around?
C24	nds_12	nds (adapted)	Neighborhood disorder & safety	-2.2529	In my neighborhood, people watch out for each other.
C24	scns_1	scns (adapted)	Neighborhood social cohesion	-2.2409	People around here are willing to help their neighbors.
C25	livingsituation_stablehouseconcern	single item	Housing instability	-2.8984	In the past 6 months, have you been worried or concerned about NOT having a place to live?
C25	sdoh_dms_3	DMS	Healthcare discrimination	-2.5593	You receive poorer service than others.
C25	ss_1	single item	Suicidality & self-harm	2.3061	Did you ever have thoughts of purposely hurting yourself without wanting to die? (for example, cutting or burning)
C25	sdoh_cpss_1	PSS-10	Perceived stress	-2.0602	In the last month, how often have you been upset because of something that happened unexpectedly?
C25	ace_5	ACE-BRFSS	Childhood adversity	-1.9964	During your first 18 years of life, were your parents separated or divorced?
C26	hvs_2	HVS	Food insecurity	6.5457	Within the past 12 months, the food we bought just didn't last and we didn't have money to get more.
C26	hvs_1	HVS	Food insecurity	6.0595	Within the past 12 months, we worried whether our food would run out before we got money to buy more.
C26	phq9_5	PHQ-9	Depression	3.7023	Poor appetite or overeating
C27	bmmrs_4	BMMRS-DSE	Daily spiritual experience	-8.1606	I desire to be closer to or in union with God (or a higher power)
C27	bmmrs_5	BMMRS-DSE	Daily spiritual experience	-6.3810	I feel God's (or a higher power's) love for me, directly or through others
C27	bmmrs_6	BMMRS-DSE	Daily spiritual experience	-6.2866	I am spiritually touched by the beauty of creation
C27	bmmrs_1	BMMRS-DSE	Daily spiritual experience	-5.5268	I feel God's (or a higher power's) presence
C28	gad7_4	GAD-7	Generalized anxiety	-3.8655	Trouble relaxing
C28	cidi5_26	CIDI-5	Body-focused repetitive behavior	3.7764	Have you ever been unable to stop pulling out your hair, eyebrows or eyelashes?
C28	bfi2xs_9	BFI-2-XS	Negative emotionality	-2.5991	I am someone who tends to feel depressed, blue.
C30	sdoh_cpss_5	PSS-10	Perceived stress	3.0723	In the last month, how often have you felt that things were going your way?
C30	bfi2xs_13	BFI-2-XS	Conscientiousness	2.8848	I am someone who is reliable, can always be counted on.
C30	cidi5_25	CIDI-5	Body-focused repetitive behavior	-2.7734	Have you ever been unable to stop picking at your skin?
C30	sdoh_cpss_1	PSS-10	Perceived stress	2.2728	In the last month, how often have you been upset because of something that happened unexpectedly?
C30	cidi5_26	CIDI-5	Body-focused repetitive behavior	-2.0026	Have you ever been unable to stop pulling out your hair, eyebrows or eyelashes?
C31	sdoh_cpss_1	PSS-10	Perceived stress	4.2082	In the last month, how often have you been upset because of something that happened unexpectedly?
C31	gad7_6	GAD-7	Generalized anxiety	2.6598	Becoming easily annoyed or irritable
C32	sdoh_eds_3	EDS	Everyday discrimination	5.6573	You receive poorer service than other people at restaurants or stores.
C32	sdoh_dms_3	DMS	Healthcare discrimination	5.4180	You receive poorer service than others.
C32	sdoh_eds_2	EDS	Everyday discrimination	5.2815	You are treated with less respect than other people are.
C32	sdoh_dms_2	DMS	Healthcare discrimination	5.2337	You are treated with less respect than other people.
C32	sdoh_eds_1	EDS	Everyday discrimination	5.2319	You are treated with less courtesy than other people are.
C32	sdoh_dms_1	DMS	Healthcare discrimination	5.2172	You are treated with less courtesy than other people.
C34	phq9_1	PHQ-9	Depression	5.2385	Little interest or pleasure in doing things
C34	bfi2xs_10	BFI-2-XS	Open-mindedness	3.8835	I am someone who has little interest in abstract ideas.
C35	mhqukb_37	MHQ	Interpersonal & sexual violence	-3.5191	In your life, have you ever been a victim of a sexual assault, whether by a stranger or someone you knew?
C35	mhqukb_36	MHQ	Interpersonal & sexual violence	-2.5919	In your life, have you ever experienced sexual assault by a partner or ex-partner?
C35	cidi5_5	CIDI-5	Life-threatening events	-2.4918	In your life, have you ever had another experience where your life was in danger or threatened?
C36	asrs_6	ASRS-v1.1	Adult ADHD	-3.4677	How often do you feel overly active and compelled to do things, like you were driven by a motor?
C36	phq9_6	PHQ-9	Depression	-3.3631	Feeling bad about yourself or that you are a failure or have let yourself or your family down
C36	smokelesstobacco_smokelesstobaccoparticipant	single item	Substance use	2.1102	Have you ever used smokeless tobacco products, even one or two times? (Smokeless tobacco products include snus pouches, Skoal Bandits, loose snus, moist snuff, dip, spit, and chewing tobacco.)
C37	mhqukb_43	MHQ	Mania	-5.4157	Have you ever had a period of time when you were feeling so good, "high," "excited," or "hyper" that other people thought you were not your normal self or you were so "hyper" that you got into trouble?
C37	mhqukb_57	MHQ	Subjective wellbeing	-4.7506	In general, how happy are you?
C37	bfi2xs_13	BFI-2-XS	Conscientiousness	2.9271	I am someone who is reliable, can always be counted on.
C38	nds_9	nds (adapted)	Neighborhood disorder & safety	4.9134	There is too much drug use in my neighborhood.
C38	ace_3	ACE-BRFSS	Childhood adversity	4.5002	During your first 18 years of life, did you live with anyone who used illegal street drugs or who abused prescription medications?
C39	ss_2	single item	Suicidality & self-harm	5.6504	Did you ever in your life have thoughts of killing yourself?
C39	ss_3	single item	Suicidality & self-harm	5.0322	Did you ever make a suicide attempt where you purposefully hurt yourself with at least some intention to die?
C39	ss_1	single item	Suicidality & self-harm	4.0331	Did you ever have thoughts of purposely hurting yourself without wanting to die? (for example, cutting or burning)
C40	overallhealth_generalmentalhealth	PROMIS-Global	Self-rated health	-3.6493	In general, how would you rate your mental health, including your mood and your ability to think?
C40	asrs_6	ASRS-v1.1	Adult ADHD	3.5141	How often do you feel overly active and compelled to do things, like you were driven by a motor?
C40	overallhealth_socialsatisfaction	PROMIS-Global	Self-rated health	-3.4551	In general, how would you rate your satisfaction with your social activities and relationships?
C40	sdoh_cpss_2	PSS-10	Perceived stress	3.4167	In the last month, how often have you felt that you were unable to control the important things in your life?
C40	cidi5_21	CIDI-5	Psychosis	3.1645	Did you ever hear voices that other people did not hear like voices coming from inside your head talking to you or about you, or voices coming out of the air when there was no one around?
C40	sdoh_cpss_8	PSS-10	Perceived stress	2.6174	In the last month, how often have you felt that you were on top of things?
C40	sdoh_cpss_7	PSS-10	Perceived stress	2.5661	In the last month, how often have you been able to control irritations in your life?
C41	phq9_8	PHQ-9	Depression	4.2790	Moving or speaking so slowly that other people could have noticed? Or the opposite - being so fidgety or restless that you have been moving around a lot more than usual
C41	bfi2xs_1	BFI-2-XS	Extraversion	3.8340	I am someone who tends to be quiet.
C41	sdoh_dms_6	DMS	Healthcare discrimination	2.5730	You feel like a doctor or nurse is not listening to what you were saying.
C43	sdoh_dms_4	DMS	Healthcare discrimination	-8.6228	A doctor or nurse acts as if he or she thinks you are not smart.
C43	sdoh_dms_7	DMS	Healthcare discrimination	-7.4435	A doctor or nurse acts as if he or she is better than you.
C43	sdoh_dms_5	DMS	Healthcare discrimination	-7.3796	A doctor or nurse acts as if he or she is afraid of you.
C43	sdoh_dms_6	DMS	Healthcare discrimination	-5.9716	You feel like a doctor or nurse is not listening to what you were saying.
C44	phq9_7	PHQ-9	Depression	-4.4302	Trouble concentrating on things, such as reading the newspaper or watching television
C44	asrs_4	ASRS-v1.1	Adult ADHD	-3.2189	When you have a task that requires a lot of thought, how often do you avoid or delay getting started?
C45	sdoh_mos_ss_4	MOS-SS	Perceived social support	-3.7021	Someone to help with daily chores if you were sick
C45	sdoh_mos_ss_1	MOS-SS	Perceived social support	-3.6978	Someone to help you if you were confined to bed
C45	sdoh_mos_ss_3	MOS-SS	Perceived social support	-3.2888	Someone to prepare your meals if you were unable to do it yourself
C45	sdoh_mos_ss_2	MOS-SS	Perceived social support	-3.0694	Someone to take you to the doctor if you need it
C45	bmmrs_6	BMMRS-DSE	Daily spiritual experience	2.7798	I am spiritually touched by the beauty of creation
C45	sdoh_ucla_ls8_15	UCLA-V3	Loneliness	-2.4631	I can find companionship when I want it
C46	asrs_2	ASRS-v1.1	Adult ADHD	7.6261	How often do you have difficulty getting things in order when you have to do a task that requires organization?
C46	asrs_1	ASRS-v1.1	Adult ADHD	7.1609	How often do you have trouble wrapping up the final details of a project, once the challenging parts have been done?
C46	asrs_4	ASRS-v1.1	Adult ADHD	4.6396	When you have a task that requires a lot of thought, how often do you avoid or delay getting started?
C47	asrs_5	ASRS-v1.1	Adult ADHD	-4.2132	How often do you fidget or squirm with your hands or feet when you have to sit down for a long time?
C47	ace_5	ACE-BRFSS	Childhood adversity	3.8112	During your first 18 years of life, were your parents separated or divorced?
C47	cidi5_25	CIDI-5	Body-focused repetitive behavior	-2.6872	Have you ever been unable to stop picking at your skin?
C48	scns_4	scns (adapted)	Neighborhood social cohesion	-3.9757	People in my neighborhood share the same values.
C48	scns_1	scns (adapted)	Neighborhood social cohesion	-3.2898	People around here are willing to help their neighbors.
C48	scns_2	scns (adapted)	Neighborhood social cohesion	-2.8984	People in my neighborhood generally get along with each other.
C49	cidi5_22	CIDI-5	Psychosis	-4.0786	Did you ever think some force was trying to communicate directly with you by sending special signs or signals, like through the radio or television, that you could understand but that no one else could understand?
C49	sdoh_dms_3	DMS	Healthcare discrimination	-2.9627	You receive poorer service than others.
C49	bfi2xs_6	BFI-2-XS	Extraversion	-2.7973	I am someone who is dominant, acts as a leader.
C50	mhqukb_41	MHQ	Life-threatening events	-4.1493	In your life, have you ever been diagnosed with a life-threatening illness?
C51	ace_10	ACE-BRFSS	Childhood adversity	4.1779	During your first 18 years of life, how often did anyone at least 5 years older than you or an adult, try to make you touch them sexually?
C51	ace_9	ACE-BRFSS	Childhood adversity	4.1367	During your first 18 years of life, how often did anyone at least 5 years older than you or an adult, ever touch you sexually?
C51	ace_11	ACE-BRFSS	Childhood adversity	4.0596	During your first 18 years of life, how often did anyone at least 5 years older than you or an adult, force you to have sex?
C51	mhqukb_36	MHQ	Interpersonal & sexual violence	3.7373	In your life, have you ever experienced sexual assault by a partner or ex-partner?
C51	mhqukb_37	MHQ	Interpersonal & sexual violence	3.4179	In your life, have you ever been a victim of a sexual assault, whether by a stranger or someone you knew?
C51	phq9_4	PHQ-9	Depression	-3.1832	Feeling tired or having little energy
C51	overallhealth_socialsatisfaction	PROMIS-Global	Self-rated health	3.0088	In general, how would you rate your satisfaction with your social activities and relationships?
C52	overallhealth_generalmentalhealth	PROMIS-Global	Self-rated health	-4.5968	In general, how would you rate your mental health, including your mood and your ability to think?
C52	mhqukb_6	MHQ	Depression	3.3552	Have you ever had a time in your life lasting two weeks or more when you lost interest in most things like hobbies, work, or activities that usually give you pleasure?
C52	asrs_1	ASRS-v1.1	Adult ADHD	3.2349	How often do you have trouble wrapping up the final details of a project, once the challenging parts have been done?
