## Supplementary material for "Scoring respondents on a semantic frame of reference identifies a group that is burdened across many questionnaires and reaches care less easily": core_items_bge-m3.csv

component	item	instrument	construct	loading	prompt
C0	nhs_xx	single item	Religious participation	2.0494	How often do you go to religious meetings or services?
C0	mhqukb_41	MHQ	Life-threatening events	1.9951	In your life, have you ever been diagnosed with a life-threatening illness?
C0	ace_6	ACE-BRFSS	Childhood adversity	1.6777	During your first 18 years of life, how often did your parents or adults in your home ever slap, hit, kick, punch or beat each other up?
C0	sdoh_ucla_ls8_11	UCLA-V3	Loneliness	-1.6237	I feel left out
C0	ace_8	ACE-BRFSS	Childhood adversity	1.6005	During your first 18 years of life, how often did a parent or adult in your home ever swear at you, insult you, or put you down?
C0	sdoh_cpss_7	PSS-10	Perceived stress	1.5737	In the last month, how often have you been able to control irritations in your life?
C0	overallhealth_generalmentalhealth	PROMIS-Global	Self-rated health	1.5300	In general, how would you rate your mental health, including your mood and your ability to think?
C0	ace_7	ACE-BRFSS	Childhood adversity	1.5289	Before age 18, how often did a parent or adult in your home ever hit, beat, kick, or physically hurt you in any way? Do not include spanking. Would you say
C0	cidi5_16	CIDI-5	Panic & phobia	1.5171	With this definition in mind, did you ever in your life have a panic attack?
C1	nds_5	nds (adapted)	Neighborhood disorder & safety	2.3383	My neighborhood is clean.
C1	nds_13	nds (adapted)	Neighborhood disorder & safety	2.2705	My neighborhood is safe.
C1	bfi2xs_11	BFI-2-XS	Extraversion	2.1436	I am someone who is full of energy.
C1	scns_3	scns (adapted)	Neighborhood social cohesion	2.0438	People in my neighborhood can be trusted.
C1	scns_4	scns (adapted)	Neighborhood social cohesion	2.0286	People in my neighborhood share the same values.
C1	nds_6	nds (adapted)	Neighborhood disorder & safety	1.9291	People in my neighborhood take good care of their houses and apartments.
C1	scns_2	scns (adapted)	Neighborhood social cohesion	1.9232	People in my neighborhood generally get along with each other.
C1	scns_1	scns (adapted)	Neighborhood social cohesion	1.8890	People around here are willing to help their neighbors.
C1	bfi2xs_13	BFI-2-XS	Conscientiousness	1.8849	I am someone who is reliable, can always be counted on.
C1	mhqukb_35	MHQ	Interpersonal & sexual violence	-1.7804	In your life, have you ever had a partner or ex-partner who repeatedly put you down to the extent where you felt worthless?
C1	bmmrs_2	BMMRS-DSE	Daily spiritual experience	1.7624	I find strength and comfort in my religion
C1	bmmrs_6	BMMRS-DSE	Daily spiritual experience	1.7603	I am spiritually touched by the beauty of creation
C1	bfi2xs_2	BFI-2-XS	Agreeableness	1.7589	I am someone who is compassionate, has a soft heart.
C4	bfi2xs_10	BFI-2-XS	Open-mindedness	3.3677	I am someone who has little interest in abstract ideas.
C4	sdoh_ucla_ls8_2	UCLA-V3	Loneliness	3.1629	I lack companionship
C4	sdoh_ucla_ls8_14	UCLA-V3	Loneliness	2.7217	I feel isolated from others
C4	sdoh_ucla_ls8_3	UCLA-V3	Loneliness	2.5313	There is no one I can turn to
C4	bfi2xs_1	BFI-2-XS	Extraversion	2.3656	I am someone who tends to be quiet.
C4	mhqukb_44	MHQ	Mania	-2.3446	Have you ever had a period of time when you were so irritable that you found yourself shouting at people or starting fights or arguments?
C5	sdoh_cpss_2	PSS-10	Perceived stress	4.0294	In the last month, how often have you felt that you were unable to control the important things in your life?
C5	sdoh_cpss_7	PSS-10	Perceived stress	3.4470	In the last month, how often have you been able to control irritations in your life?
C5	gad7_2	GAD-7	Generalized anxiety	3.2307	Not being able to stop or control worrying
C5	sdoh_cpss_9	PSS-10	Perceived stress	2.6259	In the last month, how often have you been angered because of things that were outside of your control?
C6	sdoh_eds_7	EDS	Everyday discrimination	5.3593	People act as if they're better than you are.
C6	sdoh_eds_4	EDS	Everyday discrimination	4.9347	People act as if they think you are not smart.
C6	sdoh_eds_6	EDS	Everyday discrimination	4.8942	People act as if they think you are dishonest.
C6	sdoh_dms_7	DMS	Healthcare discrimination	4.8435	A doctor or nurse acts as if he or she is better than you.
C6	sdoh_dms_4	DMS	Healthcare discrimination	4.4142	A doctor or nurse acts as if he or she thinks you are not smart.
C6	sdoh_eds_2	EDS	Everyday discrimination	4.2677	You are treated with less respect than other people are.
C6	sdoh_dms_2	DMS	Healthcare discrimination	4.1312	You are treated with less respect than other people.
C6	sdoh_eds_1	EDS	Everyday discrimination	4.0320	You are treated with less courtesy than other people are.
C6	sdoh_dms_1	DMS	Healthcare discrimination	3.9455	You are treated with less courtesy than other people.
C6	sdoh_dms_3	DMS	Healthcare discrimination	3.8472	You receive poorer service than others.
C7	asrs_1	ASRS-v1.1	Adult ADHD	3.3172	How often do you have trouble wrapping up the final details of a project, once the challenging parts have been done?
C7	asrs_2	ASRS-v1.1	Adult ADHD	3.1877	How often do you have difficulty getting things in order when you have to do a task that requires organization?
C7	bfi2xs_8	BFI-2-XS	Conscientiousness	3.1103	I am someone who has difficulty getting started on tasks.
C7	gad7_3	GAD-7	Generalized anxiety	2.8751	Worrying too much about different things
C7	phq9_7	PHQ-9	Depression	2.2690	Trouble concentrating on things, such as reading the newspaper or watching television
C8	overallhealth_socialsatisfaction	PROMIS-Global	Self-rated health	-3.9073	In general, how would you rate your satisfaction with your social activities and relationships?
C8	mhqukb_57	MHQ	Subjective wellbeing	-3.9020	In general, how happy are you?
C8	overallhealth_generalmentalhealth	PROMIS-Global	Self-rated health	-2.5911	In general, how would you rate your mental health, including your mood and your ability to think?
C9	sdoh_mos_ss_6	MOS-SS	Perceived social support	-4.1015	Someone to turn to for suggestions about how to deal with a personal problem
C9	sdoh_mos_ss_7	MOS-SS	Perceived social support	-3.7280	Someone who understands your problems
C9	sdoh_mos_ss_2	MOS-SS	Perceived social support	-2.3809	Someone to take you to the doctor if you need it
C10	sdoh_ucla_ls8_14	UCLA-V3	Loneliness	2.2327	I feel isolated from others
C10	sdoh_cpss_5	PSS-10	Perceived stress	-2.1436	In the last month, how often have you felt that things were going your way?
C10	sdoh_mos_ss_8	MOS-SS	Perceived social support	1.9952	Someone to love and make you feel wanted
C10	hvs_2	HVS	Food insecurity	-1.8112	Within the past 12 months, the food we bought just didn't last and we didn't have money to get more.
C10	nds_7	nds (adapted)	Neighborhood disorder & safety	1.7722	There are too many people hanging around on the streets near my home.
C10	mhqukb_44	MHQ	Mania	1.5899	Have you ever had a period of time when you were so irritable that you found yourself shouting at people or starting fights or arguments?
C10	phq9_9	PHQ-9	Suicidality & self-harm	-1.5339	Thoughts that you would be better off dead or of hurting yourself in some way
C11	gad7_7	GAD-7	Generalized anxiety	3.7483	Feeling afraid as if something awful might happen
C11	sdoh_eds_5	EDS	Everyday discrimination	2.9721	People act as if they are afraid of you.
C11	gad7_1	GAD-7	Generalized anxiety	2.8331	Feeling nervous, anxious, or on edge
C11	sdoh_dms_5	DMS	Healthcare discrimination	2.7716	A doctor or nurse acts as if he or she is afraid of you.
C11	bfi2xs_4	BFI-2-XS	Negative emotionality	2.7211	I am someone who worries a lot.
C11	cidi5_30	CIDI-5	Panic & phobia	2.6349	Some people have a lot of fear or anxiety about things like going out of the house alone, being in a crowd, standing in lines, going over bridges, or traveling by bus, train or car. Were you ever in your life so frightened by any of these situations that it got in the way of you having a normal life?
C12	cidi5_27	CIDI-5	Panic & phobia	-2.9107	Were you ever in your life so painfully shy or scared of social situations (like attending a party, speaking to strangers, eating in public) that you avoided social situations whenever you could?
C12	phq9_4	PHQ-9	Depression	2.7381	Feeling tired or having little energy
C12	asrs_6	ASRS-v1.1	Adult ADHD	2.6794	How often do you feel overly active and compelled to do things, like you were driven by a motor?
C12	sdoh_cpss_8	PSS-10	Perceived stress	2.4931	In the last month, how often have you felt that you were on top of things?
C12	mhqukb_5	MHQ	Depression	2.4201	Have you ever had a time in your life when you felt sad, blue, or depressed for two weeks or more in a row?
C12	cidi5_23	CIDI-5	Psychosis	-2.2825	Did you ever believe there was a plot to harm you or to have people follow you, but your friends or family did not think this was true?
C12	sdoh_cpss_3	PSS-10	Perceived stress	2.2778	In the last month, how often have you felt nervous and "stressed"?
C12	phq9_2	PHQ-9	Depression	2.2142	Feeling down, depressed, or hopeless
C12	cidi5_5	CIDI-5	Life-threatening events	-2.1882	In your life, have you ever had another experience where your life was in danger or threatened?
C12	overallhealth_emotionalproblem7days	PROMIS-Global	Self-rated health	2.1315	In the past 7 days, how often have you been bothered by emotional problems such as feeling anxious, depressed, or irritable?
C13	gad7_3	GAD-7	Generalized anxiety	-4.5020	Worrying too much about different things
C13	asrs_4	ASRS-v1.1	Adult ADHD	-4.4357	When you have a task that requires a lot of thought, how often do you avoid or delay getting started?
C13	cidi5_16	CIDI-5	Panic & phobia	3.0705	With this definition in mind, did you ever in your life have a panic attack?
C14	sdoh_ucla_ls8_14	UCLA-V3	Loneliness	5.7378	I feel isolated from others
C14	phq9_1	PHQ-9	Depression	-4.4423	Little interest or pleasure in doing things
C15	asrs_4	ASRS-v1.1	Adult ADHD	2.2999	When you have a task that requires a lot of thought, how often do you avoid or delay getting started?
C15	sdoh_ucla_ls8_3	UCLA-V3	Loneliness	-2.1761	There is no one I can turn to
C15	cidi5_5	CIDI-5	Life-threatening events	-2.1500	In your life, have you ever had another experience where your life was in danger or threatened?
C15	bfi2xs_9	BFI-2-XS	Negative emotionality	2.0903	I am someone who tends to feel depressed, blue.
C15	overallhealth_generalmentalhealth	PROMIS-Global	Self-rated health	1.9901	In general, how would you rate your mental health, including your mood and your ability to think?
C15	phq9_6	PHQ-9	Depression	1.9703	Feeling bad about yourself or that you are a failure or have let yourself or your family down
C15	bfi2xs_14	BFI-2-XS	Negative emotionality	1.8957	I am someone who is emotionally stable, not easily upset.
C15	bfi2xs_1	BFI-2-XS	Extraversion	1.8508	I am someone who tends to be quiet.
C15	mhqukb_41	MHQ	Life-threatening events	-1.7744	In your life, have you ever been diagnosed with a life-threatening illness?
C15	bfi2xs_2	BFI-2-XS	Agreeableness	1.5738	I am someone who is compassionate, has a soft heart.
C17	nds_3	nds (adapted)	Neighborhood disorder & safety	5.7108	Vandalism is common in my neighborhood.
C17	nds_8	nds (adapted)	Neighborhood disorder & safety	5.4497	There is a lot of crime in my neighborhood.
C17	nds_4	nds (adapted)	Neighborhood disorder & safety	5.3725	There are lot of abandoned buildings in my neighborhood.
C17	nds_1	nds (adapted)	Neighborhood disorder & safety	5.1228	There is a lot of graffiti in my neighborhood.
C17	nds_10	nds (adapted)	Neighborhood disorder & safety	4.7919	There is too much alcohol use in my neighborhood.
C17	nds_9	nds (adapted)	Neighborhood disorder & safety	4.7354	There is too much drug use in my neighborhood.
C17	nds_7	nds (adapted)	Neighborhood disorder & safety	4.3857	There are too many people hanging around on the streets near my home.
C17	nds_6	nds (adapted)	Neighborhood disorder & safety	4.3617	People in my neighborhood take good care of their houses and apartments.
C17	nds_2	nds (adapted)	Neighborhood disorder & safety	4.2945	My neighborhood is noisy.
C17	nds_5	nds (adapted)	Neighborhood disorder & safety	4.0624	My neighborhood is clean.
C18	nds_9	nds (adapted)	Neighborhood disorder & safety	4.8521	There is too much drug use in my neighborhood.
C18	ace_3	ACE-BRFSS	Childhood adversity	4.7112	During your first 18 years of life, did you live with anyone who used illegal street drugs or who abused prescription medications?
C19	bfi2xs_10	BFI-2-XS	Open-mindedness	3.3576	I am someone who has little interest in abstract ideas.
C19	bfi2xs_15	BFI-2-XS	Open-mindedness	3.1242	I am someone who is original, comes up with new ideas.
C19	overallhealth_generalmentalhealth	PROMIS-Global	Self-rated health	2.7909	In general, how would you rate your mental health, including your mood and your ability to think?
C19	bmmrs_6	BMMRS-DSE	Daily spiritual experience	2.3876	I am spiritually touched by the beauty of creation
C19	bfi2xs_12	BFI-2-XS	Agreeableness	2.3587	I am someone who assumes the best about people.
C20	cidi5_25	CIDI-5	Body-focused repetitive behavior	-7.3654	Have you ever been unable to stop picking at your skin?
C20	cidi5_26	CIDI-5	Body-focused repetitive behavior	-6.5867	Have you ever been unable to stop pulling out your hair, eyebrows or eyelashes?
C20	gad7_5	GAD-7	Generalized anxiety	-3.9515	Being so restless that it's hard to sit still
C21	mhqukb_49	MHQ	Psychosis	-4.2037	Did you ever see something that wasn't really there that other people could not see? Please do not include any times when you were dreaming or half-asleep or under the influence of alcohol or drugs.
C21	cidi5_21	CIDI-5	Psychosis	-4.0901	Did you ever hear voices that other people did not hear like voices coming from inside your head talking to you or about you, or voices coming out of the air when there was no one around?
C21	cidi5_22	CIDI-5	Psychosis	-3.3595	Did you ever think some force was trying to communicate directly with you by sending special signs or signals, like through the radio or television, that you could understand but that no one else could understand?
C22	electronicsmoking_electricsmokeparticipant	single item	Substance use	3.1252	Have you ever used an electronic nicotine product, even one or two times? (Electronic nicotine products include e-cigarettes, vape pens, hookah pens, personal vaporizers and mods, e-cigars, e-pipes, and e-hookahs.)
C22	sdoh_dms_4	DMS	Healthcare discrimination	-2.7641	A doctor or nurse acts as if he or she thinks you are not smart.
C22	mhqukb_37	MHQ	Interpersonal & sexual violence	2.5359	In your life, have you ever been a victim of a sexual assault, whether by a stranger or someone you knew?
C22	alcohol_alcoholparticipant	single item	Substance use	2.3492	In your entire life, have you had at least 1 drink of any kind of alcohol, not counting small tastes or sips? (By a "drink," we mean a can or bottle of beer, a glass of wine or a wine cooler, a shot of liquor, or a mixed drink with liquor in it.)
C22	smokelesstobacco_smokelesstobaccoparticipant	single item	Substance use	2.2445	Have you ever used smokeless tobacco products, even one or two times? (Smokeless tobacco products include snus pouches, Skoal Bandits, loose snus, moist snuff, dip, spit, and chewing tobacco.)
C22	sdoh_dms_7	DMS	Healthcare discrimination	-2.1566	A doctor or nurse acts as if he or she is better than you.
C23	bfi2xs_10	BFI-2-XS	Open-mindedness	4.3178	I am someone who has little interest in abstract ideas.
C23	phq9_1	PHQ-9	Depression	3.2401	Little interest or pleasure in doing things
C24	hvs_2	HVS	Food insecurity	6.2030	Within the past 12 months, the food we bought just didn't last and we didn't have money to get more.
C24	hvs_1	HVS	Food insecurity	5.7351	Within the past 12 months, we worried whether our food would run out before we got money to buy more.
C24	phq9_5	PHQ-9	Depression	4.2853	Poor appetite or overeating
C25	sdoh_dms_1	DMS	Healthcare discrimination	-5.5387	You are treated with less courtesy than other people.
C25	sdoh_eds_1	EDS	Everyday discrimination	-5.3995	You are treated with less courtesy than other people are.
C25	sdoh_eds_2	EDS	Everyday discrimination	-5.1813	You are treated with less respect than other people are.
C25	sdoh_dms_2	DMS	Healthcare discrimination	-5.1735	You are treated with less respect than other people.
C25	sdoh_dms_3	DMS	Healthcare discrimination	-4.9839	You receive poorer service than others.
C25	sdoh_eds_3	EDS	Everyday discrimination	-4.1920	You receive poorer service than other people at restaurants or stores.
C26	sdoh_eds_9	EDS	Everyday discrimination	2.5626	You are threatened or harassed.
C26	sdoh_eds_8	EDS	Everyday discrimination	2.1353	You are called names or insulted.
C26	sdoh_ucla_ls8_17	UCLA-V3	Loneliness	2.0475	I am unhappy being so withdrawn
C26	sdoh_dms_2	DMS	Healthcare discrimination	1.8239	You are treated with less respect than other people.
C26	overallhealth_generalmentalhealth	PROMIS-Global	Self-rated health	-1.8076	In general, how would you rate your mental health, including your mood and your ability to think?
C26	sdoh_eds_2	EDS	Everyday discrimination	1.7476	You are treated with less respect than other people are.
C27	mhqukb_58	MHQ	Subjective wellbeing	4.4816	To what extent do you feel your life to be meaningful?
C28	phq9_9	PHQ-9	Suicidality & self-harm	-4.0106	Thoughts that you would be better off dead or of hurting yourself in some way
C28	phq9_8	PHQ-9	Depression	-3.0346	Moving or speaking so slowly that other people could have noticed? Or the opposite - being so fidgety or restless that you have been moving around a lot more than usual
C28	mhqukb_5	MHQ	Depression	3.0290	Have you ever had a time in your life when you felt sad, blue, or depressed for two weeks or more in a row?
C29	mhqukb_36	MHQ	Interpersonal & sexual violence	-6.5741	In your life, have you ever experienced sexual assault by a partner or ex-partner?
C29	mhqukb_37	MHQ	Interpersonal & sexual violence	-4.9892	In your life, have you ever been a victim of a sexual assault, whether by a stranger or someone you knew?
C29	mhqukb_34	MHQ	Interpersonal & sexual violence	-4.6258	In your life, have you ever had a partner or ex-partner deliberately hit you or use violence against you?
C29	ace_9	ACE-BRFSS	Childhood adversity	-4.1830	During your first 18 years of life, how often did anyone at least 5 years older than you or an adult, ever touch you sexually?
C30	ace_6	ACE-BRFSS	Childhood adversity	6.0266	During your first 18 years of life, how often did your parents or adults in your home ever slap, hit, kick, punch or beat each other up?
C30	ace_7	ACE-BRFSS	Childhood adversity	5.8505	Before age 18, how often did a parent or adult in your home ever hit, beat, kick, or physically hurt you in any way? Do not include spanking. Would you say
C30	ace_8	ACE-BRFSS	Childhood adversity	5.3338	During your first 18 years of life, how often did a parent or adult in your home ever swear at you, insult you, or put you down?
C30	ace_5	ACE-BRFSS	Childhood adversity	5.1591	During your first 18 years of life, were your parents separated or divorced?
C30	ace_1	ACE-BRFSS	Childhood adversity	4.0739	During your first 18 years of life, did you live with anyone who was depressed, mentally ill, or suicidal?
C32	ss_2	single item	Suicidality & self-harm	-6.3600	Did you ever in your life have thoughts of killing yourself?
C32	ss_3	single item	Suicidality & self-harm	-6.2616	Did you ever make a suicide attempt where you purposefully hurt yourself with at least some intention to die?
C32	ss_1	single item	Suicidality & self-harm	-5.1312	Did you ever have thoughts of purposely hurting yourself without wanting to die? (for example, cutting or burning)
C32	phq9_9	PHQ-9	Suicidality & self-harm	-4.7616	Thoughts that you would be better off dead or of hurting yourself in some way
C33	alcohol_alcoholparticipant	single item	Substance use	5.7150	In your entire life, have you had at least 1 drink of any kind of alcohol, not counting small tastes or sips? (By a "drink," we mean a can or bottle of beer, a glass of wine or a wine cooler, a shot of liquor, or a mixed drink with liquor in it.)
C33	ace_2	ACE-BRFSS	Childhood adversity	4.1652	During your first 18 years of life, did you live with anyone who was a problem drinker or alcoholic?
C33	nds_10	nds (adapted)	Neighborhood disorder & safety	3.9830	There is too much alcohol use in my neighborhood.
C35	cidi5_23	CIDI-5	Psychosis	-2.5008	Did you ever believe there was a plot to harm you or to have people follow you, but your friends or family did not think this was true?
C35	bfi2xs_13	BFI-2-XS	Conscientiousness	-2.4437	I am someone who is reliable, can always be counted on.
C35	cidi5_22	CIDI-5	Psychosis	-2.1112	Did you ever think some force was trying to communicate directly with you by sending special signs or signals, like through the radio or television, that you could understand but that no one else could understand?
C35	cidi5_21	CIDI-5	Psychosis	-1.7867	Did you ever hear voices that other people did not hear like voices coming from inside your head talking to you or about you, or voices coming out of the air when there was no one around?
C36	phq9_4	PHQ-9	Depression	-5.0543	Feeling tired or having little energy
C36	bfi2xs_11	BFI-2-XS	Extraversion	-2.9425	I am someone who is full of energy.
C37	sdoh_mos_ss_4	MOS-SS	Perceived social support	5.4244	Someone to help with daily chores if you were sick
C37	sdoh_mos_ss_1	MOS-SS	Perceived social support	4.3350	Someone to help you if you were confined to bed
C37	sdoh_mos_ss_2	MOS-SS	Perceived social support	4.2841	Someone to take you to the doctor if you need it
C37	sdoh_mos_ss_3	MOS-SS	Perceived social support	4.1526	Someone to prepare your meals if you were unable to do it yourself
C37	sdoh_ucla_ls8_15	UCLA-V3	Loneliness	3.4307	I can find companionship when I want it
C38	phq9_8	PHQ-9	Depression	-3.2841	Moving or speaking so slowly that other people could have noticed? Or the opposite - being so fidgety or restless that you have been moving around a lot more than usual
C38	overallhealth_socialsatisfaction	PROMIS-Global	Self-rated health	-2.6895	In general, how would you rate your satisfaction with your social activities and relationships?
C38	mhqukb_41	MHQ	Life-threatening events	2.5418	In your life, have you ever been diagnosed with a life-threatening illness?
C38	sdoh_cpss_8	PSS-10	Perceived stress	-2.2371	In the last month, how often have you felt that you were on top of things?
C39	bmmrs_4	BMMRS-DSE	Daily spiritual experience	10.0855	I desire to be closer to or in union with God (or a higher power)
C39	bmmrs_1	BMMRS-DSE	Daily spiritual experience	7.9252	I feel God's (or a higher power's) presence
C39	bmmrs_5	BMMRS-DSE	Daily spiritual experience	7.8425	I feel God's (or a higher power's) love for me, directly or through others
C41	gad7_6	GAD-7	Generalized anxiety	3.3528	Becoming easily annoyed or irritable
C41	mhqukb_44	MHQ	Mania	2.6989	Have you ever had a period of time when you were so irritable that you found yourself shouting at people or starting fights or arguments?
C41	bfi2xs_6	BFI-2-XS	Extraversion	2.0681	I am someone who is dominant, acts as a leader.
C42	scns_1	scns (adapted)	Neighborhood social cohesion	3.1703	People around here are willing to help their neighbors.
C42	phq9_9	PHQ-9	Suicidality & self-harm	-2.3954	Thoughts that you would be better off dead or of hurting yourself in some way
C42	gad7_3	GAD-7	Generalized anxiety	-2.2475	Worrying too much about different things
C42	sdoh_mos_ss_5	MOS-SS	Perceived social support	-1.9913	Someone to have a good time with
C43	sdoh_dms_4	DMS	Healthcare discrimination	-5.0870	A doctor or nurse acts as if he or she thinks you are not smart.
C43	sdoh_dms_6	DMS	Healthcare discrimination	-4.8263	You feel like a doctor or nurse is not listening to what you were saying.
C43	sdoh_dms_7	DMS	Healthcare discrimination	-4.5997	A doctor or nurse acts as if he or she is better than you.
C43	sdoh_dms_5	DMS	Healthcare discrimination	-4.0156	A doctor or nurse acts as if he or she is afraid of you.
C44	mhqukb_6	MHQ	Depression	2.8669	Have you ever had a time in your life lasting two weeks or more when you lost interest in most things like hobbies, work, or activities that usually give you pleasure?
C44	ace_5	ACE-BRFSS	Childhood adversity	2.7886	During your first 18 years of life, were your parents separated or divorced?
C44	sdoh_cpss_4	PSS-10	Perceived stress	-2.7422	In the last month, how often have you felt confident about your ability to handle your personal problems?
C44	mhqukb_5	MHQ	Depression	2.3195	Have you ever had a time in your life when you felt sad, blue, or depressed for two weeks or more in a row?
C44	sdoh_ucla_ls8_17	UCLA-V3	Loneliness	2.1383	I am unhappy being so withdrawn
C44	mhqukb_41	MHQ	Life-threatening events	1.9102	In your life, have you ever been diagnosed with a life-threatening illness?
C45	asrs_2	ASRS-v1.1	Adult ADHD	-4.9721	How often do you have difficulty getting things in order when you have to do a task that requires organization?
C45	asrs_1	ASRS-v1.1	Adult ADHD	-4.4670	How often do you have trouble wrapping up the final details of a project, once the challenging parts have been done?
C45	asrs_3	ASRS-v1.1	Adult ADHD	-3.6615	How often do you have problems remembering appointments or obligations?
C45	asrs_4	ASRS-v1.1	Adult ADHD	-3.5462	When you have a task that requires a lot of thought, how often do you avoid or delay getting started?
C45	bfi2xs_8	BFI-2-XS	Conscientiousness	-3.3441	I am someone who has difficulty getting started on tasks.
C46	nds_11	nds (adapted)	Neighborhood disorder & safety	6.1747	I'm always having trouble with my neighbors.
C46	bfi2xs_13	BFI-2-XS	Conscientiousness	5.5311	I am someone who is reliable, can always be counted on.
C47	sdoh_cpss_1	PSS-10	Perceived stress	-3.4544	In the last month, how often have you been upset because of something that happened unexpectedly?
C47	overallhealth_generalmentalhealth	PROMIS-Global	Self-rated health	3.0607	In general, how would you rate your mental health, including your mood and your ability to think?
C47	cidi5_21	CIDI-5	Psychosis	2.9019	Did you ever hear voices that other people did not hear like voices coming from inside your head talking to you or about you, or voices coming out of the air when there was no one around?
C47	gad7_5	GAD-7	Generalized anxiety	-2.7863	Being so restless that it's hard to sit still
C47	mhqukb_34	MHQ	Interpersonal & sexual violence	-2.5534	In your life, have you ever had a partner or ex-partner deliberately hit you or use violence against you?
C47	sdoh_ucla_ls8_17	UCLA-V3	Loneliness	-2.3592	I am unhappy being so withdrawn
C47	asrs_3	ASRS-v1.1	Adult ADHD	2.3518	How often do you have problems remembering appointments or obligations?
C48	phq9_7	PHQ-9	Depression	5.6502	Trouble concentrating on things, such as reading the newspaper or watching television
C49	gad7_6	GAD-7	Generalized anxiety	4.4001	Becoming easily annoyed or irritable
C49	bmmrs_6	BMMRS-DSE	Daily spiritual experience	2.7449	I am spiritually touched by the beauty of creation
