## Supplementary material for "Scoring respondents on a semantic frame of reference identifies a group that is burdened across many questionnaires and reaches care less easily": core_items_e5.csv

component	item	instrument	construct	loading	prompt
C1	nds_13	nds (adapted)	Neighborhood disorder & safety	2.3893	My neighborhood is safe.
C1	nds_5	nds (adapted)	Neighborhood disorder & safety	2.2841	My neighborhood is clean.
C1	scns_3	scns (adapted)	Neighborhood social cohesion	2.2517	People in my neighborhood can be trusted.
C1	scns_4	scns (adapted)	Neighborhood social cohesion	2.1775	People in my neighborhood share the same values.
C1	scns_2	scns (adapted)	Neighborhood social cohesion	2.0609	People in my neighborhood generally get along with each other.
C1	bfi2xs_13	BFI-2-XS	Conscientiousness	1.9070	I am someone who is reliable, can always be counted on.
C1	nds_6	nds (adapted)	Neighborhood disorder & safety	1.8454	People in my neighborhood take good care of their houses and apartments.
C1	mhqukb_44	MHQ	Mania	-1.7424	Have you ever had a period of time when you were so irritable that you found yourself shouting at people or starting fights or arguments?
C1	sdoh_ucla_ls8_9	UCLA-V3	Loneliness	1.7219	I am an outgoing person
C2	sdoh_ucla_ls8_14	UCLA-V3	Loneliness	2.6053	I feel isolated from others
C2	sdoh_ucla_ls8_18	UCLA-V3	Loneliness	2.5245	People are around me but not with me
C2	sdoh_ucla_ls8_2	UCLA-V3	Loneliness	2.5066	I lack companionship
C2	bfi2xs_1	BFI-2-XS	Extraversion	2.4232	I am someone who tends to be quiet.
C2	sdoh_eds_3	EDS	Everyday discrimination	2.3604	You receive poorer service than other people at restaurants or stores.
C2	sdoh_dms_3	DMS	Healthcare discrimination	2.3022	You receive poorer service than others.
C2	sdoh_dms_1	DMS	Healthcare discrimination	2.3020	You are treated with less courtesy than other people.
C2	sdoh_eds_1	EDS	Everyday discrimination	2.2921	You are treated with less courtesy than other people are.
C2	sdoh_dms_2	DMS	Healthcare discrimination	2.2503	You are treated with less respect than other people.
C2	sdoh_eds_2	EDS	Everyday discrimination	2.2168	You are treated with less respect than other people are.
C2	sdoh_ucla_ls8_17	UCLA-V3	Loneliness	2.0651	I am unhappy being so withdrawn
C2	bfi2xs_10	BFI-2-XS	Open-mindedness	2.0443	I am someone who has little interest in abstract ideas.
C2	sdoh_ucla_ls8_11	UCLA-V3	Loneliness	1.8608	I feel left out
C3	phq9_5	PHQ-9	Depression	2.9265	Poor appetite or overeating
C3	phq9_3	PHQ-9	Depression	2.6770	Trouble falling or staying asleep, or sleeping too much
C3	phq9_2	PHQ-9	Depression	2.5547	Feeling down, depressed, or hopeless
C3	phq9_4	PHQ-9	Depression	2.5505	Feeling tired or having little energy
C3	gad7_1	GAD-7	Generalized anxiety	2.5383	Feeling nervous, anxious, or on edge
C3	sdoh_dms_5	DMS	Healthcare discrimination	2.3644	A doctor or nurse acts as if he or she is afraid of you.
C3	gad7_6	GAD-7	Generalized anxiety	2.3124	Becoming easily annoyed or irritable
C3	gad7_5	GAD-7	Generalized anxiety	2.2575	Being so restless that it's hard to sit still
C3	sdoh_dms_4	DMS	Healthcare discrimination	2.1611	A doctor or nurse acts as if he or she thinks you are not smart.
C3	sdoh_dms_7	DMS	Healthcare discrimination	1.9587	A doctor or nurse acts as if he or she is better than you.
C5	nds_12	nds (adapted)	Neighborhood disorder & safety	5.2751	In my neighborhood, people watch out for each other.
C5	scns_1	scns (adapted)	Neighborhood social cohesion	5.2612	People around here are willing to help their neighbors.
C5	scns_4	scns (adapted)	Neighborhood social cohesion	5.2075	People in my neighborhood share the same values.
C5	nds_6	nds (adapted)	Neighborhood disorder & safety	4.9943	People in my neighborhood take good care of their houses and apartments.
C5	nds_5	nds (adapted)	Neighborhood disorder & safety	4.6614	My neighborhood is clean.
C5	scns_2	scns (adapted)	Neighborhood social cohesion	4.6338	People in my neighborhood generally get along with each other.
C5	scns_3	scns (adapted)	Neighborhood social cohesion	4.5506	People in my neighborhood can be trusted.
C5	nds_1	nds (adapted)	Neighborhood disorder & safety	4.5412	There is a lot of graffiti in my neighborhood.
C5	nds_3	nds (adapted)	Neighborhood disorder & safety	4.4233	Vandalism is common in my neighborhood.
C5	nds_8	nds (adapted)	Neighborhood disorder & safety	4.3770	There is a lot of crime in my neighborhood.
C5	nds_4	nds (adapted)	Neighborhood disorder & safety	4.3511	There are lot of abandoned buildings in my neighborhood.
C5	nds_2	nds (adapted)	Neighborhood disorder & safety	4.2906	My neighborhood is noisy.
C5	nds_13	nds (adapted)	Neighborhood disorder & safety	4.2816	My neighborhood is safe.
C5	nds_10	nds (adapted)	Neighborhood disorder & safety	4.2104	There is too much alcohol use in my neighborhood.
C5	nds_9	nds (adapted)	Neighborhood disorder & safety	4.1361	There is too much drug use in my neighborhood.
C6	phq9_1	PHQ-9	Depression	2.6591	Little interest or pleasure in doing things
C6	phq9_2	PHQ-9	Depression	2.2723	Feeling down, depressed, or hopeless
C6	bfi2xs_7	BFI-2-XS	Agreeableness	-2.2260	I am someone who is sometimes rude to others.
C6	sdoh_eds_9	EDS	Everyday discrimination	-2.0143	You are threatened or harassed.
C6	sdoh_eds_8	EDS	Everyday discrimination	-1.8582	You are called names or insulted.
C6	phq9_4	PHQ-9	Depression	1.8340	Feeling tired or having little energy
C7	sdoh_cpss_3	PSS-10	Perceived stress	-3.2484	In the last month, how often have you felt nervous and "stressed"?
C7	gad7_1	GAD-7	Generalized anxiety	-2.4630	Feeling nervous, anxious, or on edge
C7	gad7_4	GAD-7	Generalized anxiety	2.4037	Trouble relaxing
C7	overallhealth_emotionalproblem7days	PROMIS-Global	Self-rated health	-2.1918	In the past 7 days, how often have you been bothered by emotional problems such as feeling anxious, depressed, or irritable?
C8	cidi5_21	CIDI-5	Psychosis	-3.0124	Did you ever hear voices that other people did not hear like voices coming from inside your head talking to you or about you, or voices coming out of the air when there was no one around?
C8	asrs_2	ASRS-v1.1	Adult ADHD	2.8192	How often do you have difficulty getting things in order when you have to do a task that requires organization?
C8	asrs_4	ASRS-v1.1	Adult ADHD	2.6805	When you have a task that requires a lot of thought, how often do you avoid or delay getting started?
C8	cidi5_23	CIDI-5	Psychosis	-2.5281	Did you ever believe there was a plot to harm you or to have people follow you, but your friends or family did not think this was true?
C8	asrs_5	ASRS-v1.1	Adult ADHD	2.4084	How often do you fidget or squirm with your hands or feet when you have to sit down for a long time?
C8	bmmrs_5	BMMRS-DSE	Daily spiritual experience	-2.3762	I feel God's (or a higher power's) love for me, directly or through others
C8	cidi5_22	CIDI-5	Psychosis	-2.3640	Did you ever think some force was trying to communicate directly with you by sending special signs or signals, like through the radio or television, that you could understand but that no one else could understand?
C8	sdoh_ucla_ls8_18	UCLA-V3	Loneliness	-2.1495	People are around me but not with me
C8	sdoh_ucla_ls8_14	UCLA-V3	Loneliness	-2.1270	I feel isolated from others
C9	gad7_7	GAD-7	Generalized anxiety	2.7456	Feeling afraid as if something awful might happen
C9	sdoh_eds_5	EDS	Everyday discrimination	1.9491	People act as if they are afraid of you.
C9	sdoh_dms_5	DMS	Healthcare discrimination	1.9437	A doctor or nurse acts as if he or she is afraid of you.
C10	bfi2xs_15	BFI-2-XS	Open-mindedness	-2.9222	I am someone who is original, comes up with new ideas.
C10	sdoh_eds_8	EDS	Everyday discrimination	-1.8597	You are called names or insulted.
C11	sdoh_mos_ss_6	MOS-SS	Perceived social support	-4.3523	Someone to turn to for suggestions about how to deal with a personal problem
C11	sdoh_mos_ss_7	MOS-SS	Perceived social support	-3.6175	Someone who understands your problems
C11	sdoh_mos_ss_1	MOS-SS	Perceived social support	-3.1285	Someone to help you if you were confined to bed
C11	sdoh_mos_ss_2	MOS-SS	Perceived social support	-3.0653	Someone to take you to the doctor if you need it
C12	mhqukb_49	MHQ	Psychosis	-3.5298	Did you ever see something that wasn't really there that other people could not see? Please do not include any times when you were dreaming or half-asleep or under the influence of alcohol or drugs.
C12	cidi5_22	CIDI-5	Psychosis	-2.7489	Did you ever think some force was trying to communicate directly with you by sending special signs or signals, like through the radio or television, that you could understand but that no one else could understand?
C12	cidi5_21	CIDI-5	Psychosis	-2.6807	Did you ever hear voices that other people did not hear like voices coming from inside your head talking to you or about you, or voices coming out of the air when there was no one around?
C12	bfi2xs_10	BFI-2-XS	Open-mindedness	-2.2808	I am someone who has little interest in abstract ideas.
C13	mhqukb_57	MHQ	Subjective wellbeing	3.1322	In general, how happy are you?
C13	overallhealth_socialsatisfaction	PROMIS-Global	Self-rated health	2.4958	In general, how would you rate your satisfaction with your social activities and relationships?
C13	mhqukb_58	MHQ	Subjective wellbeing	1.8544	To what extent do you feel your life to be meaningful?
C14	sdoh_eds_9	EDS	Everyday discrimination	-3.3546	You are threatened or harassed.
C14	sdoh_dms_4	DMS	Healthcare discrimination	-2.7727	A doctor or nurse acts as if he or she thinks you are not smart.
C14	sdoh_eds_8	EDS	Everyday discrimination	-2.4188	You are called names or insulted.
C14	sdoh_dms_5	DMS	Healthcare discrimination	-2.3808	A doctor or nurse acts as if he or she is afraid of you.
C14	sdoh_dms_1	DMS	Healthcare discrimination	-2.1530	You are treated with less courtesy than other people.
C15	bfi2xs_10	BFI-2-XS	Open-mindedness	3.8249	I am someone who has little interest in abstract ideas.
C15	sdoh_eds_6	EDS	Everyday discrimination	-2.0062	People act as if they think you are dishonest.
C16	bfi2xs_8	BFI-2-XS	Conscientiousness	3.0756	I am someone who has difficulty getting started on tasks.
C16	phq9_7	PHQ-9	Depression	2.9983	Trouble concentrating on things, such as reading the newspaper or watching television
C16	asrs_1	ASRS-v1.1	Adult ADHD	2.4187	How often do you have trouble wrapping up the final details of a project, once the challenging parts have been done?
C16	asrs_2	ASRS-v1.1	Adult ADHD	2.2844	How often do you have difficulty getting things in order when you have to do a task that requires organization?
C16	gad7_4	GAD-7	Generalized anxiety	2.2745	Trouble relaxing
C17	sdoh_ucla_ls8_11	UCLA-V3	Loneliness	-3.0540	I feel left out
C17	sdoh_ucla_ls8_3	UCLA-V3	Loneliness	2.5909	There is no one I can turn to
C17	gad7_5	GAD-7	Generalized anxiety	2.2784	Being so restless that it's hard to sit still
C17	nds_11	nds (adapted)	Neighborhood disorder & safety	2.2741	I'm always having trouble with my neighbors.
C17	gad7_2	GAD-7	Generalized anxiety	2.1062	Not being able to stop or control worrying
C18	phq9_4	PHQ-9	Depression	3.4441	Feeling tired or having little energy
C18	mhqukb_44	MHQ	Mania	1.9948	Have you ever had a period of time when you were so irritable that you found yourself shouting at people or starting fights or arguments?
C19	ace_3	ACE-BRFSS	Childhood adversity	4.4539	During your first 18 years of life, did you live with anyone who used illegal street drugs or who abused prescription medications?
C19	nds_9	nds (adapted)	Neighborhood disorder & safety	3.9725	There is too much drug use in my neighborhood.
C19	phq9_8	PHQ-9	Depression	-2.7877	Moving or speaking so slowly that other people could have noticed? Or the opposite - being so fidgety or restless that you have been moving around a lot more than usual
C20	hvs_2	HVS	Food insecurity	-6.3798	Within the past 12 months, the food we bought just didn't last and we didn't have money to get more.
C20	hvs_1	HVS	Food insecurity	-5.9328	Within the past 12 months, we worried whether our food would run out before we got money to buy more.
C21	sdoh_mos_ss_4	MOS-SS	Perceived social support	-3.2872	Someone to help with daily chores if you were sick
C21	sdoh_ucla_ls8_15	UCLA-V3	Loneliness	-2.6021	I can find companionship when I want it
C21	sdoh_mos_ss_3	MOS-SS	Perceived social support	-2.5501	Someone to prepare your meals if you were unable to do it yourself
C21	sdoh_mos_ss_1	MOS-SS	Perceived social support	-2.1296	Someone to help you if you were confined to bed
C22	gad7_3	GAD-7	Generalized anxiety	-4.9231	Worrying too much about different things
C22	bfi2xs_4	BFI-2-XS	Negative emotionality	-3.8563	I am someone who worries a lot.
C22	hvs_1	HVS	Food insecurity	-3.4215	Within the past 12 months, we worried whether our food would run out before we got money to buy more.
C23	phq9_1	PHQ-9	Depression	-3.6352	Little interest or pleasure in doing things
C23	overallhealth_socialsatisfaction	PROMIS-Global	Self-rated health	-3.0769	In general, how would you rate your satisfaction with your social activities and relationships?
C23	mhqukb_6	MHQ	Depression	-2.9048	Have you ever had a time in your life lasting two weeks or more when you lost interest in most things like hobbies, work, or activities that usually give you pleasure?
C23	cidi5_27	CIDI-5	Panic & phobia	-2.7094	Were you ever in your life so painfully shy or scared of social situations (like attending a party, speaking to strangers, eating in public) that you avoided social situations whenever you could?
C24	nds_10	nds (adapted)	Neighborhood disorder & safety	4.3848	There is too much alcohol use in my neighborhood.
C24	alcohol_alcoholparticipant	single item	Substance use	4.2042	In your entire life, have you had at least 1 drink of any kind of alcohol, not counting small tastes or sips? (By a "drink," we mean a can or bottle of beer, a glass of wine or a wine cooler, a shot of liquor, or a mixed drink with liquor in it.)
C26	bfi2xs_1	BFI-2-XS	Extraversion	2.9694	I am someone who tends to be quiet.
C26	nds_13	nds (adapted)	Neighborhood disorder & safety	2.7329	My neighborhood is safe.
C26	nds_5	nds (adapted)	Neighborhood disorder & safety	2.1888	My neighborhood is clean.
C26	bfi2xs_8	BFI-2-XS	Conscientiousness	-2.1607	I am someone who has difficulty getting started on tasks.
C26	bfi2xs_14	BFI-2-XS	Negative emotionality	1.9933	I am someone who is emotionally stable, not easily upset.
C27	ss_2	single item	Suicidality & self-harm	-5.2401	Did you ever in your life have thoughts of killing yourself?
C27	ss_3	single item	Suicidality & self-harm	-4.1376	Did you ever make a suicide attempt where you purposefully hurt yourself with at least some intention to die?
C27	ss_1	single item	Suicidality & self-harm	-3.9491	Did you ever have thoughts of purposely hurting yourself without wanting to die? (for example, cutting or burning)
C27	phq9_9	PHQ-9	Suicidality & self-harm	-3.3763	Thoughts that you would be better off dead or of hurting yourself in some way
C28	mhqukb_34	MHQ	Interpersonal & sexual violence	4.8357	In your life, have you ever had a partner or ex-partner deliberately hit you or use violence against you?
C28	mhqukb_35	MHQ	Interpersonal & sexual violence	4.6109	In your life, have you ever had a partner or ex-partner who repeatedly put you down to the extent where you felt worthless?
C28	ace_8	ACE-BRFSS	Childhood adversity	3.1378	During your first 18 years of life, how often did a parent or adult in your home ever swear at you, insult you, or put you down?
C29	mhqukb_58	MHQ	Subjective wellbeing	3.6049	To what extent do you feel your life to be meaningful?
C29	bmmrs_4	BMMRS-DSE	Daily spiritual experience	2.4155	I desire to be closer to or in union with God (or a higher power)
C30	asrs_1	ASRS-v1.1	Adult ADHD	3.7349	How often do you have trouble wrapping up the final details of a project, once the challenging parts have been done?
C30	mhqukb_41	MHQ	Life-threatening events	-2.5830	In your life, have you ever been diagnosed with a life-threatening illness?
C31	gad7_6	GAD-7	Generalized anxiety	4.3368	Becoming easily annoyed or irritable
C31	sdoh_cpss_1	PSS-10	Perceived stress	2.2705	In the last month, how often have you been upset because of something that happened unexpectedly?
C32	asrs_4	ASRS-v1.1	Adult ADHD	2.7746	When you have a task that requires a lot of thought, how often do you avoid or delay getting started?
C32	sdoh_ucla_ls8_11	UCLA-V3	Loneliness	2.5662	I feel left out
C32	sdoh_ucla_ls8_14	UCLA-V3	Loneliness	1.8151	I feel isolated from others
C32	bfi2xs_8	BFI-2-XS	Conscientiousness	1.8097	I am someone who has difficulty getting started on tasks.
C34	sdoh_cpss_5	PSS-10	Perceived stress	3.5660	In the last month, how often have you felt that things were going your way?
C34	sdoh_cpss_8	PSS-10	Perceived stress	2.9444	In the last month, how often have you felt that you were on top of things?
C34	sdoh_cpss_2	PSS-10	Perceived stress	2.7175	In the last month, how often have you felt that you were unable to control the important things in your life?
C34	cidi5_27	CIDI-5	Panic & phobia	-2.6522	Were you ever in your life so painfully shy or scared of social situations (like attending a party, speaking to strangers, eating in public) that you avoided social situations whenever you could?
C34	sdoh_cpss_9	PSS-10	Perceived stress	2.5611	In the last month, how often have you been angered because of things that were outside of your control?
C35	ace_2	ACE-BRFSS	Childhood adversity	5.1617	During your first 18 years of life, did you live with anyone who was a problem drinker or alcoholic?
C35	ace_6	ACE-BRFSS	Childhood adversity	4.7284	During your first 18 years of life, how often did your parents or adults in your home ever slap, hit, kick, punch or beat each other up?
C35	ace_5	ACE-BRFSS	Childhood adversity	4.7010	During your first 18 years of life, were your parents separated or divorced?
C35	ace_1	ACE-BRFSS	Childhood adversity	4.3948	During your first 18 years of life, did you live with anyone who was depressed, mentally ill, or suicidal?
C35	ace_7	ACE-BRFSS	Childhood adversity	4.2961	Before age 18, how often did a parent or adult in your home ever hit, beat, kick, or physically hurt you in any way? Do not include spanking. Would you say
C35	ace_8	ACE-BRFSS	Childhood adversity	3.9599	During your first 18 years of life, how often did a parent or adult in your home ever swear at you, insult you, or put you down?
C35	ace_3	ACE-BRFSS	Childhood adversity	3.8328	During your first 18 years of life, did you live with anyone who used illegal street drugs or who abused prescription medications?
C35	ace_9	ACE-BRFSS	Childhood adversity	3.6438	During your first 18 years of life, how often did anyone at least 5 years older than you or an adult, ever touch you sexually?
C36	bfi2xs_5	BFI-2-XS	Open-mindedness	-2.9773	I am someone who is fascinated by art, music, or literature.
C36	sdoh_dms_7	DMS	Healthcare discrimination	-2.0892	A doctor or nurse acts as if he or she is better than you.
C36	bmmrs_3	BMMRS-DSE	Daily spiritual experience	-2.0844	I feel deep inner peace or harmony
C36	sdoh_eds_9	EDS	Everyday discrimination	-2.0617	You are threatened or harassed.
C37	nds_9	nds (adapted)	Neighborhood disorder & safety	-5.6699	There is too much drug use in my neighborhood.
C37	nds_10	nds (adapted)	Neighborhood disorder & safety	-5.5353	There is too much alcohol use in my neighborhood.
C37	nds_1	nds (adapted)	Neighborhood disorder & safety	-5.2836	There is a lot of graffiti in my neighborhood.
C37	nds_8	nds (adapted)	Neighborhood disorder & safety	-4.7740	There is a lot of crime in my neighborhood.
C37	nds_7	nds (adapted)	Neighborhood disorder & safety	-4.7497	There are too many people hanging around on the streets near my home.
C37	nds_2	nds (adapted)	Neighborhood disorder & safety	-4.4242	My neighborhood is noisy.
C37	nds_4	nds (adapted)	Neighborhood disorder & safety	-3.8642	There are lot of abandoned buildings in my neighborhood.
C38	bfi2xs_13	BFI-2-XS	Conscientiousness	3.8469	I am someone who is reliable, can always be counted on.
C38	bfi2xs_10	BFI-2-XS	Open-mindedness	-2.5090	I am someone who has little interest in abstract ideas.
C39	mhqukb_41	MHQ	Life-threatening events	-4.5891	In your life, have you ever been diagnosed with a life-threatening illness?
C39	cidi5_5	CIDI-5	Life-threatening events	-3.5256	In your life, have you ever had another experience where your life was in danger or threatened?
C39	phq9_4	PHQ-9	Depression	-3.4217	Feeling tired or having little energy
C39	bfi2xs_11	BFI-2-XS	Extraversion	-3.1625	I am someone who is full of energy.
C40	phq9_8	PHQ-9	Depression	3.2521	Moving or speaking so slowly that other people could have noticed? Or the opposite - being so fidgety or restless that you have been moving around a lot more than usual
C40	bmmrs_2	BMMRS-DSE	Daily spiritual experience	-2.1071	I find strength and comfort in my religion
C41	cidi5_5	CIDI-5	Life-threatening events	3.0496	In your life, have you ever had another experience where your life was in danger or threatened?
C41	overallhealth_generalmentalhealth	PROMIS-Global	Self-rated health	-3.0251	In general, how would you rate your mental health, including your mood and your ability to think?
C41	cidi5_30	CIDI-5	Panic & phobia	2.9789	Some people have a lot of fear or anxiety about things like going out of the house alone, being in a crowd, standing in lines, going over bridges, or traveling by bus, train or car. Were you ever in your life so frightened by any of these situations that it got in the way of you having a normal life?
C41	sdoh_eds_9	EDS	Everyday discrimination	2.6711	You are threatened or harassed.
C41	nds_11	nds (adapted)	Neighborhood disorder & safety	2.6545	I'm always having trouble with my neighbors.
C41	bmmrs_6	BMMRS-DSE	Daily spiritual experience	-2.4988	I am spiritually touched by the beauty of creation
C41	bfi2xs_2	BFI-2-XS	Agreeableness	-2.0917	I am someone who is compassionate, has a soft heart.
C42	sdoh_eds_4	EDS	Everyday discrimination	-7.5445	People act as if they think you are not smart.
C42	sdoh_eds_7	EDS	Everyday discrimination	-7.4076	People act as if they're better than you are.
C42	sdoh_dms_7	DMS	Healthcare discrimination	-6.5846	A doctor or nurse acts as if he or she is better than you.
C42	sdoh_eds_6	EDS	Everyday discrimination	-6.5746	People act as if they think you are dishonest.
C42	sdoh_eds_5	EDS	Everyday discrimination	-6.5382	People act as if they are afraid of you.
C42	sdoh_dms_4	DMS	Healthcare discrimination	-6.3915	A doctor or nurse acts as if he or she thinks you are not smart.
C42	sdoh_dms_5	DMS	Healthcare discrimination	-5.2392	A doctor or nurse acts as if he or she is afraid of you.
C44	mhqukb_5	MHQ	Depression	-2.7458	Have you ever had a time in your life when you felt sad, blue, or depressed for two weeks or more in a row?
C44	ace_5	ACE-BRFSS	Childhood adversity	-2.3538	During your first 18 years of life, were your parents separated or divorced?
C44	bmmrs_6	BMMRS-DSE	Daily spiritual experience	-2.2593	I am spiritually touched by the beauty of creation
C44	asrs_6	ASRS-v1.1	Adult ADHD	2.1258	How often do you feel overly active and compelled to do things, like you were driven by a motor?
C44	mhqukb_57	MHQ	Subjective wellbeing	-1.6942	In general, how happy are you?
C45	phq9_6	PHQ-9	Depression	3.6550	Feeling bad about yourself or that you are a failure or have let yourself or your family down
C45	sdoh_cpss_9	PSS-10	Perceived stress	-2.5996	In the last month, how often have you been angered because of things that were outside of your control?
C45	phq9_8	PHQ-9	Depression	2.2702	Moving or speaking so slowly that other people could have noticed? Or the opposite - being so fidgety or restless that you have been moving around a lot more than usual
C46	mhqukb_58	MHQ	Subjective wellbeing	-5.6491	To what extent do you feel your life to be meaningful?
C46	mhqukb_5	MHQ	Depression	5.3178	Have you ever had a time in your life when you felt sad, blue, or depressed for two weeks or more in a row?
C46	mhqukb_6	MHQ	Depression	3.3573	Have you ever had a time in your life lasting two weeks or more when you lost interest in most things like hobbies, work, or activities that usually give you pleasure?
C47	sdoh_dms_1	DMS	Healthcare discrimination	7.7646	You are treated with less courtesy than other people.
C47	sdoh_dms_2	DMS	Healthcare discrimination	7.6227	You are treated with less respect than other people.
C47	sdoh_eds_1	EDS	Everyday discrimination	7.5689	You are treated with less courtesy than other people are.
C47	sdoh_eds_2	EDS	Everyday discrimination	7.4218	You are treated with less respect than other people are.
C47	sdoh_dms_3	DMS	Healthcare discrimination	6.3482	You receive poorer service than others.
C47	sdoh_eds_3	EDS	Everyday discrimination	6.0738	You receive poorer service than other people at restaurants or stores.
C48	mhqukb_43	MHQ	Mania	-6.8023	Have you ever had a period of time when you were feeling so good, "high," "excited," or "hyper" that other people thought you were not your normal self or you were so "hyper" that you got into trouble?
C48	sdoh_mos_ss_5	MOS-SS	Perceived social support	-3.7617	Someone to have a good time with
C50	ips_16	single item	Neighborhood disorder & safety	2.7114	The crime rate in my neighborhood makes it unsafe to go on walks during the day. Would you say that you...
C50	phq9_1	PHQ-9	Depression	2.5635	Little interest or pleasure in doing things
C50	phq9_4	PHQ-9	Depression	2.1181	Feeling tired or having little energy
C50	phq9_5	PHQ-9	Depression	2.0237	Poor appetite or overeating
C50	asrs_5	ASRS-v1.1	Adult ADHD	-1.9088	How often do you fidget or squirm with your hands or feet when you have to sit down for a long time?
C51	overallhealth_socialsatisfaction	PROMIS-Global	Self-rated health	6.4196	In general, how would you rate your satisfaction with your social activities and relationships?
C51	overallhealth_generalmentalhealth	PROMIS-Global	Self-rated health	6.3283	In general, how would you rate your mental health, including your mood and your ability to think?
C51	cidi5_25	CIDI-5	Body-focused repetitive behavior	-5.1715	Have you ever been unable to stop picking at your skin?
C52	bmmrs_1	BMMRS-DSE	Daily spiritual experience	-8.8816	I feel God's (or a higher power's) presence
C52	bmmrs_4	BMMRS-DSE	Daily spiritual experience	-7.8497	I desire to be closer to or in union with God (or a higher power)
C52	bmmrs_5	BMMRS-DSE	Daily spiritual experience	-7.1491	I feel God's (or a higher power's) love for me, directly or through others
C52	bmmrs_2	BMMRS-DSE	Daily spiritual experience	-6.8172	I find strength and comfort in my religion
C52	bmmrs_6	BMMRS-DSE	Daily spiritual experience	-5.6476	I am spiritually touched by the beauty of creation
C53	mhqukb_37	MHQ	Interpersonal & sexual violence	-6.9153	In your life, have you ever been a victim of a sexual assault, whether by a stranger or someone you knew?
C53	mhqukb_36	MHQ	Interpersonal & sexual violence	-5.4267	In your life, have you ever experienced sexual assault by a partner or ex-partner?
C54	cidi5_23	CIDI-5	Psychosis	3.4872	Did you ever believe there was a plot to harm you or to have people follow you, but your friends or family did not think this was true?
C54	phq9_6	PHQ-9	Depression	2.5241	Feeling bad about yourself or that you are a failure or have let yourself or your family down
