## Supplementary material for "Scoring respondents on a semantic frame of reference identifies a group that is burdened across many questionnaires and reaches care less easily": core_items_gte.csv

component	item	instrument	construct	loading	prompt
C1	sdoh_cpss_10	PSS-10	Perceived stress	-2.4289	In the last month, how often have you felt difficulties were piling up so high that you could not overcome them?
C1	sdoh_cpss_2	PSS-10	Perceived stress	-2.3055	In the last month, how often have you felt that you were unable to control the important things in your life?
C1	bfi2xs_15	BFI-2-XS	Open-mindedness	2.2637	I am someone who is original, comes up with new ideas.
C1	cidi5_30	CIDI-5	Panic & phobia	-2.1842	Some people have a lot of fear or anxiety about things like going out of the house alone, being in a crowd, standing in lines, going over bridges, or traveling by bus, train or car. Were you ever in your life so frightened by any of these situations that it got in the way of you having a normal life?
C1	sdoh_ucla_ls8_9	UCLA-V3	Loneliness	2.0515	I am an outgoing person
C1	bfi2xs_12	BFI-2-XS	Agreeableness	2.0376	I am someone who assumes the best about people.
C1	bfi2xs_11	BFI-2-XS	Extraversion	2.0070	I am someone who is full of energy.
C1	bfi2xs_2	BFI-2-XS	Agreeableness	1.9237	I am someone who is compassionate, has a soft heart.
C1	bfi2xs_13	BFI-2-XS	Conscientiousness	1.9169	I am someone who is reliable, can always be counted on.
C1	cidi5_5	CIDI-5	Life-threatening events	-1.8797	In your life, have you ever had another experience where your life was in danger or threatened?
C1	mhqukb_34	MHQ	Interpersonal & sexual violence	-1.8399	In your life, have you ever had a partner or ex-partner deliberately hit you or use violence against you?
C1	mhqukb_6	MHQ	Depression	-1.8067	Have you ever had a time in your life lasting two weeks or more when you lost interest in most things like hobbies, work, or activities that usually give you pleasure?
C1	cidi5_27	CIDI-5	Panic & phobia	-1.7788	Were you ever in your life so painfully shy or scared of social situations (like attending a party, speaking to strangers, eating in public) that you avoided social situations whenever you could?
C3	gad7_1	GAD-7	Generalized anxiety	3.5437	Feeling nervous, anxious, or on edge
C3	phq9_4	PHQ-9	Depression	3.0378	Feeling tired or having little energy
C3	phq9_2	PHQ-9	Depression	2.9000	Feeling down, depressed, or hopeless
C3	phq9_5	PHQ-9	Depression	2.7610	Poor appetite or overeating
C3	phq9_1	PHQ-9	Depression	2.4822	Little interest or pleasure in doing things
C3	phq9_6	PHQ-9	Depression	2.4788	Feeling bad about yourself or that you are a failure or have let yourself or your family down
C5	livingsituation_stablehouseconcern	single item	Housing instability	2.5075	In the past 6 months, have you been worried or concerned about NOT having a place to live?
C5	scns_1	scns (adapted)	Neighborhood social cohesion	2.4411	People around here are willing to help their neighbors.
C5	bfi2xs_2	BFI-2-XS	Agreeableness	2.3778	I am someone who is compassionate, has a soft heart.
C5	bfi2xs_7	BFI-2-XS	Agreeableness	2.1525	I am someone who is sometimes rude to others.
C5	sdoh_mos_ss_1	MOS-SS	Perceived social support	2.0481	Someone to help you if you were confined to bed
C5	phq9_7	PHQ-9	Depression	-1.9873	Trouble concentrating on things, such as reading the newspaper or watching television
C5	sdoh_mos_ss_4	MOS-SS	Perceived social support	1.8882	Someone to help with daily chores if you were sick
C5	asrs_3	ASRS-v1.1	Adult ADHD	-1.8089	How often do you have problems remembering appointments or obligations?
C6	overallhealth_generalmentalhealth	PROMIS-Global	Self-rated health	2.8666	In general, how would you rate your mental health, including your mood and your ability to think?
C6	overallhealth_emotionalproblem7days	PROMIS-Global	Self-rated health	2.6979	In the past 7 days, how often have you been bothered by emotional problems such as feeling anxious, depressed, or irritable?
C6	sdoh_ucla_ls8_18	UCLA-V3	Loneliness	-2.3898	People are around me but not with me
C6	bfi2xs_14	BFI-2-XS	Negative emotionality	2.3071	I am someone who is emotionally stable, not easily upset.
C6	mhqukb_37	MHQ	Interpersonal & sexual violence	-2.0477	In your life, have you ever been a victim of a sexual assault, whether by a stranger or someone you knew?
C6	mhqukb_5	MHQ	Depression	1.8841	Have you ever had a time in your life when you felt sad, blue, or depressed for two weeks or more in a row?
C7	gad7_7	GAD-7	Generalized anxiety	2.7570	Feeling afraid as if something awful might happen
C7	sdoh_cpss_3	PSS-10	Perceived stress	2.5859	In the last month, how often have you felt nervous and "stressed"?
C7	mhqukb_6	MHQ	Depression	-2.2515	Have you ever had a time in your life lasting two weeks or more when you lost interest in most things like hobbies, work, or activities that usually give you pleasure?
C7	phq9_1	PHQ-9	Depression	-2.1075	Little interest or pleasure in doing things
C7	phq9_6	PHQ-9	Depression	-2.0410	Feeling bad about yourself or that you are a failure or have let yourself or your family down
C7	mhqukb_5	MHQ	Depression	-1.8985	Have you ever had a time in your life when you felt sad, blue, or depressed for two weeks or more in a row?
C8	sdoh_mos_ss_7	MOS-SS	Perceived social support	3.3965	Someone who understands your problems
C8	sdoh_ucla_ls8_3	UCLA-V3	Loneliness	2.7147	There is no one I can turn to
C8	sdoh_mos_ss_6	MOS-SS	Perceived social support	2.5381	Someone to turn to for suggestions about how to deal with a personal problem
C8	sdoh_ucla_ls8_15	UCLA-V3	Loneliness	2.1997	I can find companionship when I want it
C9	sdoh_ucla_ls8_14	UCLA-V3	Loneliness	-4.4953	I feel isolated from others
C9	sdoh_ucla_ls8_18	UCLA-V3	Loneliness	-3.4852	People are around me but not with me
C9	sdoh_ucla_ls8_11	UCLA-V3	Loneliness	-3.0518	I feel left out
C9	sdoh_ucla_ls8_2	UCLA-V3	Loneliness	-3.0372	I lack companionship
C10	nds_6	nds (adapted)	Neighborhood disorder & safety	5.0927	People in my neighborhood take good care of their houses and apartments.
C10	nds_5	nds (adapted)	Neighborhood disorder & safety	4.7600	My neighborhood is clean.
C10	nds_1	nds (adapted)	Neighborhood disorder & safety	4.7546	There is a lot of graffiti in my neighborhood.
C10	scns_1	scns (adapted)	Neighborhood social cohesion	4.7067	People around here are willing to help their neighbors.
C10	nds_2	nds (adapted)	Neighborhood disorder & safety	4.7022	My neighborhood is noisy.
C10	scns_4	scns (adapted)	Neighborhood social cohesion	4.6753	People in my neighborhood share the same values.
C10	nds_13	nds (adapted)	Neighborhood disorder & safety	4.5751	My neighborhood is safe.
C10	nds_12	nds (adapted)	Neighborhood disorder & safety	4.4675	In my neighborhood, people watch out for each other.
C10	scns_3	scns (adapted)	Neighborhood social cohesion	4.4599	People in my neighborhood can be trusted.
C10	nds_9	nds (adapted)	Neighborhood disorder & safety	4.3712	There is too much drug use in my neighborhood.
C10	scns_2	scns (adapted)	Neighborhood social cohesion	4.3006	People in my neighborhood generally get along with each other.
C10	nds_3	nds (adapted)	Neighborhood disorder & safety	4.2596	Vandalism is common in my neighborhood.
C10	nds_8	nds (adapted)	Neighborhood disorder & safety	4.1906	There is a lot of crime in my neighborhood.
C10	nds_10	nds (adapted)	Neighborhood disorder & safety	4.1790	There is too much alcohol use in my neighborhood.
C10	nds_7	nds (adapted)	Neighborhood disorder & safety	4.1318	There are too many people hanging around on the streets near my home.
C10	nds_4	nds (adapted)	Neighborhood disorder & safety	3.9190	There are lot of abandoned buildings in my neighborhood.
C12	sdoh_dms_1	DMS	Healthcare discrimination	-5.4604	You are treated with less courtesy than other people.
C12	sdoh_dms_2	DMS	Healthcare discrimination	-5.4571	You are treated with less respect than other people.
C12	sdoh_eds_2	EDS	Everyday discrimination	-5.4443	You are treated with less respect than other people are.
C12	sdoh_eds_1	EDS	Everyday discrimination	-5.4208	You are treated with less courtesy than other people are.
C12	sdoh_dms_3	DMS	Healthcare discrimination	-4.7433	You receive poorer service than others.
C12	sdoh_eds_3	EDS	Everyday discrimination	-4.2131	You receive poorer service than other people at restaurants or stores.
C12	sdoh_eds_8	EDS	Everyday discrimination	-4.1365	You are called names or insulted.
C13	bfi2xs_1	BFI-2-XS	Extraversion	-4.1028	I am someone who tends to be quiet.
C13	phq9_8	PHQ-9	Depression	-2.8879	Moving or speaking so slowly that other people could have noticed? Or the opposite - being so fidgety or restless that you have been moving around a lot more than usual
C13	sdoh_ucla_ls8_17	UCLA-V3	Loneliness	-2.4838	I am unhappy being so withdrawn
C14	mhqukb_49	MHQ	Psychosis	-5.2361	Did you ever see something that wasn't really there that other people could not see? Please do not include any times when you were dreaming or half-asleep or under the influence of alcohol or drugs.
C14	cidi5_22	CIDI-5	Psychosis	-4.4227	Did you ever think some force was trying to communicate directly with you by sending special signs or signals, like through the radio or television, that you could understand but that no one else could understand?
C14	cidi5_21	CIDI-5	Psychosis	-4.3271	Did you ever hear voices that other people did not hear like voices coming from inside your head talking to you or about you, or voices coming out of the air when there was no one around?
C14	cidi5_23	CIDI-5	Psychosis	-3.2212	Did you ever believe there was a plot to harm you or to have people follow you, but your friends or family did not think this was true?
C15	mhqukb_44	MHQ	Mania	4.9070	Have you ever had a period of time when you were so irritable that you found yourself shouting at people or starting fights or arguments?
C15	sdoh_cpss_9	PSS-10	Perceived stress	3.7299	In the last month, how often have you been angered because of things that were outside of your control?
C15	gad7_6	GAD-7	Generalized anxiety	3.5076	Becoming easily annoyed or irritable
C16	mhqukb_57	MHQ	Subjective wellbeing	-4.1904	In general, how happy are you?
C16	overallhealth_socialsatisfaction	PROMIS-Global	Self-rated health	-3.9171	In general, how would you rate your satisfaction with your social activities and relationships?
C16	overallhealth_generalmentalhealth	PROMIS-Global	Self-rated health	-2.8159	In general, how would you rate your mental health, including your mood and your ability to think?
C16	mhqukb_58	MHQ	Subjective wellbeing	-2.7863	To what extent do you feel your life to be meaningful?
C18	asrs_4	ASRS-v1.1	Adult ADHD	-3.4093	When you have a task that requires a lot of thought, how often do you avoid or delay getting started?
C18	worryanxiety	single item	Generalized anxiety	2.8298	In your life, was there a period of 6 months or longer when you had problems with worry and anxiety?
C18	asrs_3	ASRS-v1.1	Adult ADHD	2.7005	How often do you have problems remembering appointments or obligations?
C18	sdoh_mos_ss_5	MOS-SS	Perceived social support	-2.6355	Someone to have a good time with
C18	gad7_3	GAD-7	Generalized anxiety	-2.4504	Worrying too much about different things
C18	sdoh_ucla_ls8_3	UCLA-V3	Loneliness	-2.3575	There is no one I can turn to
C20	bfi2xs_2	BFI-2-XS	Agreeableness	-2.3887	I am someone who is compassionate, has a soft heart.
C20	sdoh_ucla_ls8_3	UCLA-V3	Loneliness	2.2671	There is no one I can turn to
C20	bfi2xs_10	BFI-2-XS	Open-mindedness	2.1973	I am someone who has little interest in abstract ideas.
C20	phq9_6	PHQ-9	Depression	-2.0741	Feeling bad about yourself or that you are a failure or have let yourself or your family down
C20	asrs_4	ASRS-v1.1	Adult ADHD	-1.7920	When you have a task that requires a lot of thought, how often do you avoid or delay getting started?
C20	bfi2xs_7	BFI-2-XS	Agreeableness	-1.6329	I am someone who is sometimes rude to others.
C21	sdoh_cpss_5	PSS-10	Perceived stress	4.0602	In the last month, how often have you felt that things were going your way?
C21	sdoh_cpss_1	PSS-10	Perceived stress	3.4310	In the last month, how often have you been upset because of something that happened unexpectedly?
C21	bfi2xs_13	BFI-2-XS	Conscientiousness	2.3485	I am someone who is reliable, can always be counted on.
C22	cidi5_25	CIDI-5	Body-focused repetitive behavior	-6.8276	Have you ever been unable to stop picking at your skin?
C22	cidi5_26	CIDI-5	Body-focused repetitive behavior	-5.7913	Have you ever been unable to stop pulling out your hair, eyebrows or eyelashes?
C23	hvs_2	HVS	Food insecurity	-6.6034	Within the past 12 months, the food we bought just didn't last and we didn't have money to get more.
C23	hvs_1	HVS	Food insecurity	-5.3550	Within the past 12 months, we worried whether our food would run out before we got money to buy more.
C25	gad7_3	GAD-7	Generalized anxiety	5.1459	Worrying too much about different things
C25	bfi2xs_4	BFI-2-XS	Negative emotionality	4.4810	I am someone who worries a lot.
C25	gad7_2	GAD-7	Generalized anxiety	4.3288	Not being able to stop or control worrying
C25	cidi5_23	CIDI-5	Psychosis	2.9591	Did you ever believe there was a plot to harm you or to have people follow you, but your friends or family did not think this was true?
C26	alcohol_alcoholparticipant	single item	Substance use	5.1833	In your entire life, have you had at least 1 drink of any kind of alcohol, not counting small tastes or sips? (By a "drink," we mean a can or bottle of beer, a glass of wine or a wine cooler, a shot of liquor, or a mixed drink with liquor in it.)
C26	nds_10	nds (adapted)	Neighborhood disorder & safety	4.2556	There is too much alcohol use in my neighborhood.
C26	ace_2	ACE-BRFSS	Childhood adversity	3.0820	During your first 18 years of life, did you live with anyone who was a problem drinker or alcoholic?
C27	bfi2xs_10	BFI-2-XS	Open-mindedness	4.5988	I am someone who has little interest in abstract ideas.
C28	mhqukb_58	MHQ	Subjective wellbeing	-4.0463	To what extent do you feel your life to be meaningful?
C28	ss_2	single item	Suicidality & self-harm	-2.3156	Did you ever in your life have thoughts of killing yourself?
C31	mhqukb_36	MHQ	Interpersonal & sexual violence	-5.3818	In your life, have you ever experienced sexual assault by a partner or ex-partner?
C31	mhqukb_34	MHQ	Interpersonal & sexual violence	-4.8384	In your life, have you ever had a partner or ex-partner deliberately hit you or use violence against you?
C31	mhqukb_37	MHQ	Interpersonal & sexual violence	-3.9212	In your life, have you ever been a victim of a sexual assault, whether by a stranger or someone you knew?
C32	gad7_4	GAD-7	Generalized anxiety	-3.3796	Trouble relaxing
C32	asrs_5	ASRS-v1.1	Adult ADHD	-2.2637	How often do you fidget or squirm with your hands or feet when you have to sit down for a long time?
C33	asrs_2	ASRS-v1.1	Adult ADHD	5.2515	How often do you have difficulty getting things in order when you have to do a task that requires organization?
C33	phq9_7	PHQ-9	Depression	4.2734	Trouble concentrating on things, such as reading the newspaper or watching television
C33	asrs_3	ASRS-v1.1	Adult ADHD	3.8067	How often do you have problems remembering appointments or obligations?
C33	asrs_4	ASRS-v1.1	Adult ADHD	3.6209	When you have a task that requires a lot of thought, how often do you avoid or delay getting started?
C34	bmmrs_6	BMMRS-DSE	Daily spiritual experience	-7.2523	I am spiritually touched by the beauty of creation
C34	bmmrs_5	BMMRS-DSE	Daily spiritual experience	-6.9716	I feel God's (or a higher power's) love for me, directly or through others
C34	bmmrs_1	BMMRS-DSE	Daily spiritual experience	-6.7683	I feel God's (or a higher power's) presence
C34	bmmrs_4	BMMRS-DSE	Daily spiritual experience	-6.7212	I desire to be closer to or in union with God (or a higher power)
C34	bmmrs_2	BMMRS-DSE	Daily spiritual experience	-5.5621	I find strength and comfort in my religion
C34	bmmrs_3	BMMRS-DSE	Daily spiritual experience	-5.3029	I feel deep inner peace or harmony
C35	cidi5_27	CIDI-5	Panic & phobia	4.5461	Were you ever in your life so painfully shy or scared of social situations (like attending a party, speaking to strangers, eating in public) that you avoided social situations whenever you could?
C35	bfi2xs_8	BFI-2-XS	Conscientiousness	3.0820	I am someone who has difficulty getting started on tasks.
C35	gad7_3	GAD-7	Generalized anxiety	-2.8968	Worrying too much about different things
C36	nds_9	nds (adapted)	Neighborhood disorder & safety	5.3368	There is too much drug use in my neighborhood.
C36	ace_3	ACE-BRFSS	Childhood adversity	4.8400	During your first 18 years of life, did you live with anyone who used illegal street drugs or who abused prescription medications?
C36	electronicsmoking_electricsmokeparticipant	single item	Substance use	3.1416	Have you ever used an electronic nicotine product, even one or two times? (Electronic nicotine products include e-cigarettes, vape pens, hookah pens, personal vaporizers and mods, e-cigars, e-pipes, and e-hookahs.)
C37	mhqukb_35	MHQ	Interpersonal & sexual violence	5.8967	In your life, have you ever had a partner or ex-partner who repeatedly put you down to the extent where you felt worthless?
C37	mhqukb_34	MHQ	Interpersonal & sexual violence	5.1746	In your life, have you ever had a partner or ex-partner deliberately hit you or use violence against you?
C37	mhqukb_36	MHQ	Interpersonal & sexual violence	4.2014	In your life, have you ever experienced sexual assault by a partner or ex-partner?
C38	mhqukb_43	MHQ	Mania	4.1392	Have you ever had a period of time when you were feeling so good, "high," "excited," or "hyper" that other people thought you were not your normal self or you were so "hyper" that you got into trouble?
C38	sdoh_cpss_8	PSS-10	Perceived stress	3.1803	In the last month, how often have you felt that you were on top of things?
C38	sdoh_ucla_ls8_9	UCLA-V3	Loneliness	2.5631	I am an outgoing person
C39	ace_11	ACE-BRFSS	Childhood adversity	6.0395	During your first 18 years of life, how often did anyone at least 5 years older than you or an adult, force you to have sex?
C39	ace_10	ACE-BRFSS	Childhood adversity	5.7150	During your first 18 years of life, how often did anyone at least 5 years older than you or an adult, try to make you touch them sexually?
C39	ace_9	ACE-BRFSS	Childhood adversity	5.4159	During your first 18 years of life, how often did anyone at least 5 years older than you or an adult, ever touch you sexually?
C39	mhqukb_36	MHQ	Interpersonal & sexual violence	5.2307	In your life, have you ever experienced sexual assault by a partner or ex-partner?
C39	mhqukb_37	MHQ	Interpersonal & sexual violence	5.0222	In your life, have you ever been a victim of a sexual assault, whether by a stranger or someone you knew?
C40	mhqukb_6	MHQ	Depression	-4.0174	Have you ever had a time in your life lasting two weeks or more when you lost interest in most things like hobbies, work, or activities that usually give you pleasure?
C40	phq9_1	PHQ-9	Depression	-3.6160	Little interest or pleasure in doing things
C40	phq9_3	PHQ-9	Depression	-3.5738	Trouble falling or staying asleep, or sleeping too much
C40	nds_7	nds (adapted)	Neighborhood disorder & safety	3.1692	There are too many people hanging around on the streets near my home.
C40	phq9_7	PHQ-9	Depression	-3.0164	Trouble concentrating on things, such as reading the newspaper or watching television
C41	asrs_1	ASRS-v1.1	Adult ADHD	-3.6478	How often do you have trouble wrapping up the final details of a project, once the challenging parts have been done?
C41	sdoh_eds_7	EDS	Everyday discrimination	3.4387	People act as if they're better than you are.
C41	sdoh_dms_6	DMS	Healthcare discrimination	-3.2208	You feel like a doctor or nurse is not listening to what you were saying.
C41	asrs_4	ASRS-v1.1	Adult ADHD	-2.9450	When you have a task that requires a lot of thought, how often do you avoid or delay getting started?
C41	sdoh_dms_5	DMS	Healthcare discrimination	-2.9126	A doctor or nurse acts as if he or she is afraid of you.
C41	nhs_xx	single item	Religious participation	-2.8150	How often do you go to religious meetings or services?
C41	ace_2	ACE-BRFSS	Childhood adversity	2.7345	During your first 18 years of life, did you live with anyone who was a problem drinker or alcoholic?
C41	asrs_3	ASRS-v1.1	Adult ADHD	-2.6666	How often do you have problems remembering appointments or obligations?
C43	ace_7	ACE-BRFSS	Childhood adversity	-6.0841	Before age 18, how often did a parent or adult in your home ever hit, beat, kick, or physically hurt you in any way? Do not include spanking. Would you say
C43	ace_6	ACE-BRFSS	Childhood adversity	-5.4615	During your first 18 years of life, how often did your parents or adults in your home ever slap, hit, kick, punch or beat each other up?
C43	ace_8	ACE-BRFSS	Childhood adversity	-4.8091	During your first 18 years of life, how often did a parent or adult in your home ever swear at you, insult you, or put you down?
C43	ace_5	ACE-BRFSS	Childhood adversity	-4.6948	During your first 18 years of life, were your parents separated or divorced?
C43	ace_9	ACE-BRFSS	Childhood adversity	-4.4272	During your first 18 years of life, how often did anyone at least 5 years older than you or an adult, ever touch you sexually?
C44	mhqukb_58	MHQ	Subjective wellbeing	-4.7785	To what extent do you feel your life to be meaningful?
C44	sdoh_mos_ss_4	MOS-SS	Perceived social support	3.8792	Someone to help with daily chores if you were sick
C44	sdoh_mos_ss_1	MOS-SS	Perceived social support	3.7172	Someone to help you if you were confined to bed
C44	sdoh_mos_ss_3	MOS-SS	Perceived social support	3.3156	Someone to prepare your meals if you were unable to do it yourself
C45	ss_2	single item	Suicidality & self-harm	-6.2502	Did you ever in your life have thoughts of killing yourself?
C45	ss_3	single item	Suicidality & self-harm	-5.3680	Did you ever make a suicide attempt where you purposefully hurt yourself with at least some intention to die?
C45	ss_1	single item	Suicidality & self-harm	-4.1657	Did you ever have thoughts of purposely hurting yourself without wanting to die? (for example, cutting or burning)
C46	phq9_4	PHQ-9	Depression	-6.3234	Feeling tired or having little energy
C46	gad7_1	GAD-7	Generalized anxiety	-3.3662	Feeling nervous, anxious, or on edge
C48	overallhealth_socialsatisfaction	PROMIS-Global	Self-rated health	-3.1525	In general, how would you rate your satisfaction with your social activities and relationships?
C48	bfi2xs_9	BFI-2-XS	Negative emotionality	2.7160	I am someone who tends to feel depressed, blue.
C48	mhqukb_5	MHQ	Depression	2.5097	Have you ever had a time in your life when you felt sad, blue, or depressed for two weeks or more in a row?
C48	asrs_6	ASRS-v1.1	Adult ADHD	2.4332	How often do you feel overly active and compelled to do things, like you were driven by a motor?
C48	sdoh_cpss_1	PSS-10	Perceived stress	2.3229	In the last month, how often have you been upset because of something that happened unexpectedly?
C48	cidi5_27	CIDI-5	Panic & phobia	-1.9366	Were you ever in your life so painfully shy or scared of social situations (like attending a party, speaking to strangers, eating in public) that you avoided social situations whenever you could?
C49	sdoh_dms_7	DMS	Healthcare discrimination	6.4694	A doctor or nurse acts as if he or she is better than you.
C49	sdoh_dms_4	DMS	Healthcare discrimination	6.4476	A doctor or nurse acts as if he or she thinks you are not smart.
C49	sdoh_dms_6	DMS	Healthcare discrimination	5.5767	You feel like a doctor or nurse is not listening to what you were saying.
C49	sdoh_dms_5	DMS	Healthcare discrimination	5.1338	A doctor or nurse acts as if he or she is afraid of you.
C49	sdoh_mos_ss_2	MOS-SS	Perceived social support	4.2525	Someone to take you to the doctor if you need it
C51	bfi2xs_15	BFI-2-XS	Open-mindedness	-3.2305	I am someone who is original, comes up with new ideas.
C51	sdoh_eds_6	EDS	Everyday discrimination	3.0022	People act as if they think you are dishonest.
C51	bfi2xs_5	BFI-2-XS	Open-mindedness	-2.6073	I am someone who is fascinated by art, music, or literature.
C51	bfi2xs_10	BFI-2-XS	Open-mindedness	-2.5529	I am someone who has little interest in abstract ideas.
C51	asrs_4	ASRS-v1.1	Adult ADHD	-2.5052	When you have a task that requires a lot of thought, how often do you avoid or delay getting started?
C51	overallhealth_generalmentalhealth	PROMIS-Global	Self-rated health	-2.1975	In general, how would you rate your mental health, including your mood and your ability to think?
C52	sdoh_cpss_6	PSS-10	Perceived stress	-4.1926	In the last month, how often have you found that you could not cope with all the things that you had to do?
C52	sdoh_cpss_10	PSS-10	Perceived stress	-3.7871	In the last month, how often have you felt difficulties were piling up so high that you could not overcome them?
C52	sdoh_mos_ss_5	MOS-SS	Perceived social support	3.5846	Someone to have a good time with
C52	sdoh_mos_ss_2	MOS-SS	Perceived social support	3.5177	Someone to take you to the doctor if you need it
C52	asrs_1	ASRS-v1.1	Adult ADHD	-2.9043	How often do you have trouble wrapping up the final details of a project, once the challenging parts have been done?
C53	worryanxiety	single item	Generalized anxiety	-4.2712	In your life, was there a period of 6 months or longer when you had problems with worry and anxiety?
C53	overallhealth_emotionalproblem7days	PROMIS-Global	Self-rated health	-3.1547	In the past 7 days, how often have you been bothered by emotional problems such as feeling anxious, depressed, or irritable?
C53	sdoh_cpss_3	PSS-10	Perceived stress	-3.0522	In the last month, how often have you felt nervous and "stressed"?
C54	gad7_5	GAD-7	Generalized anxiety	5.4534	Being so restless that it's hard to sit still
C54	phq9_8	PHQ-9	Depression	4.4496	Moving or speaking so slowly that other people could have noticed? Or the opposite - being so fidgety or restless that you have been moving around a lot more than usual
C54	asrs_5	ASRS-v1.1	Adult ADHD	4.3901	How often do you fidget or squirm with your hands or feet when you have to sit down for a long time?
C54	mhqukb_41	MHQ	Life-threatening events	-4.2250	In your life, have you ever been diagnosed with a life-threatening illness?
C54	asrs_6	ASRS-v1.1	Adult ADHD	3.8860	How often do you feel overly active and compelled to do things, like you were driven by a motor?
