## Supplementary material for "Scoring respondents on a semantic frame of reference identifies a group that is burdened across many questionnaires and reaches care less easily": core_items_mpnet.csv

component	item	instrument	construct	loading	prompt
C0	gad7_7	GAD-7	Generalized anxiety	3.3555	Feeling afraid as if something awful might happen
C0	mhqukb_6	MHQ	Depression	-2.4809	Have you ever had a time in your life lasting two weeks or more when you lost interest in most things like hobbies, work, or activities that usually give you pleasure?
C0	gad7_1	GAD-7	Generalized anxiety	2.4658	Feeling nervous, anxious, or on edge
C0	cidi5_30	CIDI-5	Panic & phobia	2.4069	Some people have a lot of fear or anxiety about things like going out of the house alone, being in a crowd, standing in lines, going over bridges, or traveling by bus, train or car. Were you ever in your life so frightened by any of these situations that it got in the way of you having a normal life?
C0	phq9_1	PHQ-9	Depression	-2.3295	Little interest or pleasure in doing things
C2	phq9_3	PHQ-9	Depression	2.8637	Trouble falling or staying asleep, or sleeping too much
C2	bmmrs_5	BMMRS-DSE	Daily spiritual experience	-1.6035	I feel God's (or a higher power's) love for me, directly or through others
C3	phq9_4	PHQ-9	Depression	3.6370	Feeling tired or having little energy
C3	mhqukb_37	MHQ	Interpersonal & sexual violence	-3.1665	In your life, have you ever been a victim of a sexual assault, whether by a stranger or someone you knew?
C3	ace_3	ACE-BRFSS	Childhood adversity	-2.9944	During your first 18 years of life, did you live with anyone who used illegal street drugs or who abused prescription medications?
C3	gad7_1	GAD-7	Generalized anxiety	2.9456	Feeling nervous, anxious, or on edge
C3	mhqukb_36	MHQ	Interpersonal & sexual violence	-2.9434	In your life, have you ever experienced sexual assault by a partner or ex-partner?
C3	ace_2	ACE-BRFSS	Childhood adversity	-2.8529	During your first 18 years of life, did you live with anyone who was a problem drinker or alcoholic?
C3	mhqukb_34	MHQ	Interpersonal & sexual violence	-2.7921	In your life, have you ever had a partner or ex-partner deliberately hit you or use violence against you?
C3	ace_1	ACE-BRFSS	Childhood adversity	-2.7723	During your first 18 years of life, did you live with anyone who was depressed, mentally ill, or suicidal?
C3	ace_6	ACE-BRFSS	Childhood adversity	-2.7382	During your first 18 years of life, how often did your parents or adults in your home ever slap, hit, kick, punch or beat each other up?
C3	gad7_5	GAD-7	Generalized anxiety	2.7293	Being so restless that it's hard to sit still
C3	ace_8	ACE-BRFSS	Childhood adversity	-2.6199	During your first 18 years of life, how often did a parent or adult in your home ever swear at you, insult you, or put you down?
C3	ace_7	ACE-BRFSS	Childhood adversity	-2.6195	Before age 18, how often did a parent or adult in your home ever hit, beat, kick, or physically hurt you in any way? Do not include spanking. Would you say
C4	bfi2xs_15	BFI-2-XS	Open-mindedness	-3.1738	I am someone who is original, comes up with new ideas.
C4	bfi2xs_5	BFI-2-XS	Open-mindedness	-3.0020	I am someone who is fascinated by art, music, or literature.
C4	overallhealth_emotionalproblem7days	PROMIS-Global	Self-rated health	2.6148	In the past 7 days, how often have you been bothered by emotional problems such as feeling anxious, depressed, or irritable?
C4	sdoh_ucla_ls8_9	UCLA-V3	Loneliness	-2.5655	I am an outgoing person
C4	bfi2xs_10	BFI-2-XS	Open-mindedness	-2.4746	I am someone who has little interest in abstract ideas.
C4	mhqukb_5	MHQ	Depression	2.4535	Have you ever had a time in your life when you felt sad, blue, or depressed for two weeks or more in a row?
C4	bfi2xs_3	BFI-2-XS	Conscientiousness	-2.4131	I am someone who tends to be disorganized.
C4	sdoh_cpss_3	PSS-10	Perceived stress	2.3217	In the last month, how often have you felt nervous and "stressed"?
C4	bfi2xs_2	BFI-2-XS	Agreeableness	-2.2095	I am someone who is compassionate, has a soft heart.
C5	mhqukb_49	MHQ	Psychosis	5.3867	Did you ever see something that wasn't really there that other people could not see? Please do not include any times when you were dreaming or half-asleep or under the influence of alcohol or drugs.
C5	cidi5_21	CIDI-5	Psychosis	4.9150	Did you ever hear voices that other people did not hear like voices coming from inside your head talking to you or about you, or voices coming out of the air when there was no one around?
C5	cidi5_22	CIDI-5	Psychosis	4.5601	Did you ever think some force was trying to communicate directly with you by sending special signs or signals, like through the radio or television, that you could understand but that no one else could understand?
C5	cidi5_23	CIDI-5	Psychosis	3.4093	Did you ever believe there was a plot to harm you or to have people follow you, but your friends or family did not think this was true?
C6	sdoh_eds_7	EDS	Everyday discrimination	-4.3605	People act as if they're better than you are.
C6	sdoh_eds_2	EDS	Everyday discrimination	-4.2762	You are treated with less respect than other people are.
C6	sdoh_dms_2	DMS	Healthcare discrimination	-4.2284	You are treated with less respect than other people.
C6	sdoh_eds_4	EDS	Everyday discrimination	-4.1752	People act as if they think you are not smart.
C6	sdoh_eds_1	EDS	Everyday discrimination	-3.9123	You are treated with less courtesy than other people are.
C6	sdoh_dms_1	DMS	Healthcare discrimination	-3.8658	You are treated with less courtesy than other people.
C6	sdoh_dms_7	DMS	Healthcare discrimination	-3.7322	A doctor or nurse acts as if he or she is better than you.
C6	sdoh_eds_6	EDS	Everyday discrimination	-3.4737	People act as if they think you are dishonest.
C6	sdoh_dms_4	DMS	Healthcare discrimination	-3.4170	A doctor or nurse acts as if he or she thinks you are not smart.
C6	sdoh_eds_5	EDS	Everyday discrimination	-3.2048	People act as if they are afraid of you.
C7	sdoh_ucla_ls8_14	UCLA-V3	Loneliness	4.6970	I feel isolated from others
C7	sdoh_ucla_ls8_18	UCLA-V3	Loneliness	4.1860	People are around me but not with me
C7	cidi5_27	CIDI-5	Panic & phobia	4.0584	Were you ever in your life so painfully shy or scared of social situations (like attending a party, speaking to strangers, eating in public) that you avoided social situations whenever you could?
C7	sdoh_ucla_ls8_17	UCLA-V3	Loneliness	3.5108	I am unhappy being so withdrawn
C7	sdoh_ucla_ls8_9	UCLA-V3	Loneliness	3.0278	I am an outgoing person
C8	sdoh_mos_ss_7	MOS-SS	Perceived social support	3.9695	Someone who understands your problems
C8	sdoh_mos_ss_6	MOS-SS	Perceived social support	3.9652	Someone to turn to for suggestions about how to deal with a personal problem
C8	sdoh_mos_ss_1	MOS-SS	Perceived social support	2.9956	Someone to help you if you were confined to bed
C8	sdoh_mos_ss_2	MOS-SS	Perceived social support	2.8741	Someone to take you to the doctor if you need it
C9	bmmrs_3	BMMRS-DSE	Daily spiritual experience	-2.1644	I feel deep inner peace or harmony
C9	asrs_2	ASRS-v1.1	Adult ADHD	2.1463	How often do you have difficulty getting things in order when you have to do a task that requires organization?
C9	mhqukb_57	MHQ	Subjective wellbeing	-2.1150	In general, how happy are you?
C9	nds_5	nds (adapted)	Neighborhood disorder & safety	-1.8843	My neighborhood is clean.
C9	sdoh_cpss_10	PSS-10	Perceived stress	1.8666	In the last month, how often have you felt difficulties were piling up so high that you could not overcome them?
C9	asrs_3	ASRS-v1.1	Adult ADHD	1.8127	How often do you have problems remembering appointments or obligations?
C9	bfi2xs_8	BFI-2-XS	Conscientiousness	1.7833	I am someone who has difficulty getting started on tasks.
C9	scns_3	scns (adapted)	Neighborhood social cohesion	-1.7547	People in my neighborhood can be trusted.
C9	bfi2xs_11	BFI-2-XS	Extraversion	-1.7436	I am someone who is full of energy.
C9	hvs_2	HVS	Food insecurity	1.7162	Within the past 12 months, the food we bought just didn't last and we didn't have money to get more.
C9	asrs_1	ASRS-v1.1	Adult ADHD	1.7061	How often do you have trouble wrapping up the final details of a project, once the challenging parts have been done?
C9	sdoh_cpss_2	PSS-10	Perceived stress	1.6838	In the last month, how often have you felt that you were unable to control the important things in your life?
C9	asrs_4	ASRS-v1.1	Adult ADHD	1.6081	When you have a task that requires a lot of thought, how often do you avoid or delay getting started?
C10	mhqukb_44	MHQ	Mania	-4.9854	Have you ever had a period of time when you were so irritable that you found yourself shouting at people or starting fights or arguments?
C10	gad7_6	GAD-7	Generalized anxiety	-4.2530	Becoming easily annoyed or irritable
C10	sdoh_cpss_9	PSS-10	Perceived stress	-3.0624	In the last month, how often have you been angered because of things that were outside of your control?
C11	phq9_8	PHQ-9	Depression	2.7091	Moving or speaking so slowly that other people could have noticed? Or the opposite - being so fidgety or restless that you have been moving around a lot more than usual
C11	sdoh_ucla_ls8_3	UCLA-V3	Loneliness	-2.4043	There is no one I can turn to
C11	phq9_9	PHQ-9	Suicidality & self-harm	-2.3350	Thoughts that you would be better off dead or of hurting yourself in some way
C11	ss_2	single item	Suicidality & self-harm	-2.2310	Did you ever in your life have thoughts of killing yourself?
C11	sdoh_cpss_8	PSS-10	Perceived stress	2.2209	In the last month, how often have you felt that you were on top of things?
C11	ss_1	single item	Suicidality & self-harm	-2.1136	Did you ever have thoughts of purposely hurting yourself without wanting to die? (for example, cutting or burning)
C11	bmmrs_2	BMMRS-DSE	Daily spiritual experience	-1.9086	I find strength and comfort in my religion
C11	sdoh_cpss_5	PSS-10	Perceived stress	1.8506	In the last month, how often have you felt that things were going your way?
C12	nds_8	nds (adapted)	Neighborhood disorder & safety	5.0928	There is a lot of crime in my neighborhood.
C12	nds_9	nds (adapted)	Neighborhood disorder & safety	4.9310	There is too much drug use in my neighborhood.
C12	nds_5	nds (adapted)	Neighborhood disorder & safety	4.8235	My neighborhood is clean.
C12	nds_6	nds (adapted)	Neighborhood disorder & safety	4.7692	People in my neighborhood take good care of their houses and apartments.
C12	nds_13	nds (adapted)	Neighborhood disorder & safety	4.6328	My neighborhood is safe.
C12	nds_10	nds (adapted)	Neighborhood disorder & safety	4.5455	There is too much alcohol use in my neighborhood.
C12	nds_1	nds (adapted)	Neighborhood disorder & safety	4.5096	There is a lot of graffiti in my neighborhood.
C12	nds_2	nds (adapted)	Neighborhood disorder & safety	4.3972	My neighborhood is noisy.
C12	nds_7	nds (adapted)	Neighborhood disorder & safety	4.3354	There are too many people hanging around on the streets near my home.
C12	nds_4	nds (adapted)	Neighborhood disorder & safety	4.3272	There are lot of abandoned buildings in my neighborhood.
C12	nds_3	nds (adapted)	Neighborhood disorder & safety	4.1480	Vandalism is common in my neighborhood.
C12	nds_12	nds (adapted)	Neighborhood disorder & safety	4.0578	In my neighborhood, people watch out for each other.
C12	scns_4	scns (adapted)	Neighborhood social cohesion	3.6987	People in my neighborhood share the same values.
C12	scns_1	scns (adapted)	Neighborhood social cohesion	3.6358	People around here are willing to help their neighbors.
C15	bfi2xs_10	BFI-2-XS	Open-mindedness	-2.7900	I am someone who has little interest in abstract ideas.
C15	smokelesstobacco_smokelesstobaccoparticipant	single item	Substance use	-2.5682	Have you ever used smokeless tobacco products, even one or two times? (Smokeless tobacco products include snus pouches, Skoal Bandits, loose snus, moist snuff, dip, spit, and chewing tobacco.)
C15	nds_13	nds (adapted)	Neighborhood disorder & safety	-2.4180	My neighborhood is safe.
C15	nds_5	nds (adapted)	Neighborhood disorder & safety	-2.1241	My neighborhood is clean.
C15	asrs_1	ASRS-v1.1	Adult ADHD	1.7197	How often do you have trouble wrapping up the final details of a project, once the challenging parts have been done?
C16	overallhealth_socialsatisfaction	PROMIS-Global	Self-rated health	-3.8301	In general, how would you rate your satisfaction with your social activities and relationships?
C16	mhqukb_57	MHQ	Subjective wellbeing	-3.7071	In general, how happy are you?
C16	overallhealth_generalmentalhealth	PROMIS-Global	Self-rated health	-3.0025	In general, how would you rate your mental health, including your mood and your ability to think?
C16	mhqukb_58	MHQ	Subjective wellbeing	-2.5700	To what extent do you feel your life to be meaningful?
C17	alcohol_alcoholparticipant	single item	Substance use	5.7973	In your entire life, have you had at least 1 drink of any kind of alcohol, not counting small tastes or sips? (By a "drink," we mean a can or bottle of beer, a glass of wine or a wine cooler, a shot of liquor, or a mixed drink with liquor in it.)
C17	nds_10	nds (adapted)	Neighborhood disorder & safety	4.6499	There is too much alcohol use in my neighborhood.
C17	ace_2	ACE-BRFSS	Childhood adversity	3.3577	During your first 18 years of life, did you live with anyone who was a problem drinker or alcoholic?
C18	sdoh_mos_ss_3	MOS-SS	Perceived social support	4.3247	Someone to prepare your meals if you were unable to do it yourself
C18	sdoh_mos_ss_4	MOS-SS	Perceived social support	4.0017	Someone to help with daily chores if you were sick
C18	sdoh_mos_ss_1	MOS-SS	Perceived social support	3.8015	Someone to help you if you were confined to bed
C18	sdoh_mos_ss_5	MOS-SS	Perceived social support	3.4243	Someone to have a good time with
C18	sdoh_ucla_ls8_15	UCLA-V3	Loneliness	2.8076	I can find companionship when I want it
C19	sdoh_cpss_5	PSS-10	Perceived stress	-3.0627	In the last month, how often have you felt that things were going your way?
C19	bfi2xs_13	BFI-2-XS	Conscientiousness	-2.0714	I am someone who is reliable, can always be counted on.
C20	sdoh_eds_9	EDS	Everyday discrimination	4.6186	You are threatened or harassed.
C22	bfi2xs_9	BFI-2-XS	Negative emotionality	2.7969	I am someone who tends to feel depressed, blue.
C22	cidi5_27	CIDI-5	Panic & phobia	-2.6777	Were you ever in your life so painfully shy or scared of social situations (like attending a party, speaking to strangers, eating in public) that you avoided social situations whenever you could?
C22	bfi2xs_4	BFI-2-XS	Negative emotionality	2.4618	I am someone who worries a lot.
C22	mhqukb_5	MHQ	Depression	2.3117	Have you ever had a time in your life when you felt sad, blue, or depressed for two weeks or more in a row?
C22	sdoh_ucla_ls8_3	UCLA-V3	Loneliness	-2.1803	There is no one I can turn to
C22	overallhealth_emotionalproblem7days	PROMIS-Global	Self-rated health	2.0837	In the past 7 days, how often have you been bothered by emotional problems such as feeling anxious, depressed, or irritable?
C22	overallhealth_generalmentalhealth	PROMIS-Global	Self-rated health	1.8765	In general, how would you rate your mental health, including your mood and your ability to think?
C24	overallhealth_generalmentalhealth	PROMIS-Global	Self-rated health	3.5865	In general, how would you rate your mental health, including your mood and your ability to think?
C24	sdoh_cpss_1	PSS-10	Perceived stress	-2.4603	In the last month, how often have you been upset because of something that happened unexpectedly?
C25	mhqukb_58	MHQ	Subjective wellbeing	-4.0899	To what extent do you feel your life to be meaningful?
C25	bmmrs_4	BMMRS-DSE	Daily spiritual experience	-3.1237	I desire to be closer to or in union with God (or a higher power)
C27	hvs_2	HVS	Food insecurity	-6.1530	Within the past 12 months, the food we bought just didn't last and we didn't have money to get more.
C27	hvs_1	HVS	Food insecurity	-5.8104	Within the past 12 months, we worried whether our food would run out before we got money to buy more.
C27	phq9_5	PHQ-9	Depression	-4.7809	Poor appetite or overeating
C28	bfi2xs_1	BFI-2-XS	Extraversion	-4.3159	I am someone who tends to be quiet.
C28	sdoh_ucla_ls8_11	UCLA-V3	Loneliness	2.5965	I feel left out
C29	sdoh_cpss_1	PSS-10	Perceived stress	-2.7516	In the last month, how often have you been upset because of something that happened unexpectedly?
C29	sdoh_eds_8	EDS	Everyday discrimination	2.3449	You are called names or insulted.
C29	cidi5_25	CIDI-5	Body-focused repetitive behavior	1.9225	Have you ever been unable to stop picking at your skin?
C29	cidi5_26	CIDI-5	Body-focused repetitive behavior	1.9211	Have you ever been unable to stop pulling out your hair, eyebrows or eyelashes?
C30	gad7_4	GAD-7	Generalized anxiety	2.9243	Trouble relaxing
C30	nds_5	nds (adapted)	Neighborhood disorder & safety	2.7522	My neighborhood is clean.
C30	asrs_6	ASRS-v1.1	Adult ADHD	-2.5524	How often do you feel overly active and compelled to do things, like you were driven by a motor?
C30	bmmrs_3	BMMRS-DSE	Daily spiritual experience	2.5040	I feel deep inner peace or harmony
C30	ips_16	single item	Neighborhood disorder & safety	-2.3735	The crime rate in my neighborhood makes it unsafe to go on walks during the day. Would you say that you...
C30	mhqukb_58	MHQ	Subjective wellbeing	-2.2283	To what extent do you feel your life to be meaningful?
C30	bfi2xs_11	BFI-2-XS	Extraversion	-2.0279	I am someone who is full of energy.
C30	sdoh_cpss_10	PSS-10	Perceived stress	1.9915	In the last month, how often have you felt difficulties were piling up so high that you could not overcome them?
C31	ace_5	ACE-BRFSS	Childhood adversity	-6.3154	During your first 18 years of life, were your parents separated or divorced?
C31	ace_2	ACE-BRFSS	Childhood adversity	-4.8627	During your first 18 years of life, did you live with anyone who was a problem drinker or alcoholic?
C31	ace_8	ACE-BRFSS	Childhood adversity	-4.8595	During your first 18 years of life, how often did a parent or adult in your home ever swear at you, insult you, or put you down?
C31	ace_1	ACE-BRFSS	Childhood adversity	-4.5538	During your first 18 years of life, did you live with anyone who was depressed, mentally ill, or suicidal?
C31	ace_6	ACE-BRFSS	Childhood adversity	-4.0737	During your first 18 years of life, how often did your parents or adults in your home ever slap, hit, kick, punch or beat each other up?
C32	sdoh_dms_7	DMS	Healthcare discrimination	-7.4227	A doctor or nurse acts as if he or she is better than you.
C32	sdoh_dms_4	DMS	Healthcare discrimination	-6.6727	A doctor or nurse acts as if he or she thinks you are not smart.
C32	sdoh_dms_5	DMS	Healthcare discrimination	-6.2707	A doctor or nurse acts as if he or she is afraid of you.
C32	sdoh_dms_6	DMS	Healthcare discrimination	-5.4845	You feel like a doctor or nurse is not listening to what you were saying.
C33	ace_3	ACE-BRFSS	Childhood adversity	3.7566	During your first 18 years of life, did you live with anyone who used illegal street drugs or who abused prescription medications?
C33	nds_9	nds (adapted)	Neighborhood disorder & safety	3.6564	There is too much drug use in my neighborhood.
C33	electronicsmoking_electricsmokeparticipant	single item	Substance use	3.0032	Have you ever used an electronic nicotine product, even one or two times? (Electronic nicotine products include e-cigarettes, vape pens, hookah pens, personal vaporizers and mods, e-cigars, e-pipes, and e-hookahs.)
C33	hookahsmoking_hookahsmokeparticipant	single item	Substance use	2.7524	Have you ever smoked tobacco in a hookah, even one or two puffs?
C33	smokelesstobacco_smokelesstobaccoparticipant	single item	Substance use	2.4090	Have you ever used smokeless tobacco products, even one or two times? (Smokeless tobacco products include snus pouches, Skoal Bandits, loose snus, moist snuff, dip, spit, and chewing tobacco.)
C34	mhqukb_37	MHQ	Interpersonal & sexual violence	-4.7173	In your life, have you ever been a victim of a sexual assault, whether by a stranger or someone you knew?
C34	mhqukb_36	MHQ	Interpersonal & sexual violence	-4.5405	In your life, have you ever experienced sexual assault by a partner or ex-partner?
C34	mhqukb_34	MHQ	Interpersonal & sexual violence	-4.4365	In your life, have you ever had a partner or ex-partner deliberately hit you or use violence against you?
C34	ace_7	ACE-BRFSS	Childhood adversity	-3.0224	Before age 18, how often did a parent or adult in your home ever hit, beat, kick, or physically hurt you in any way? Do not include spanking. Would you say
C35	gad7_3	GAD-7	Generalized anxiety	3.8156	Worrying too much about different things
C35	nds_4	nds (adapted)	Neighborhood disorder & safety	-3.6724	There are lot of abandoned buildings in my neighborhood.
C35	gad7_2	GAD-7	Generalized anxiety	3.5328	Not being able to stop or control worrying
C35	phq9_9	PHQ-9	Suicidality & self-harm	2.8902	Thoughts that you would be better off dead or of hurting yourself in some way
C35	bfi2xs_8	BFI-2-XS	Conscientiousness	-2.8376	I am someone who has difficulty getting started on tasks.
C35	scns_1	scns (adapted)	Neighborhood social cohesion	-2.8185	People around here are willing to help their neighbors.
C35	mhqukb_43	MHQ	Mania	2.7548	Have you ever had a period of time when you were feeling so good, "high," "excited," or "hyper" that other people thought you were not your normal self or you were so "hyper" that you got into trouble?
C36	mhqukb_43	MHQ	Mania	-2.9875	Have you ever had a period of time when you were feeling so good, "high," "excited," or "hyper" that other people thought you were not your normal self or you were so "hyper" that you got into trouble?
C36	asrs_5	ASRS-v1.1	Adult ADHD	2.8361	How often do you fidget or squirm with your hands or feet when you have to sit down for a long time?
C36	bfi2xs_3	BFI-2-XS	Conscientiousness	-2.2776	I am someone who tends to be disorganized.
C36	sdoh_eds_9	EDS	Everyday discrimination	-2.1286	You are threatened or harassed.
C38	ss_2	single item	Suicidality & self-harm	5.7525	Did you ever in your life have thoughts of killing yourself?
C38	ss_3	single item	Suicidality & self-harm	5.2928	Did you ever make a suicide attempt where you purposefully hurt yourself with at least some intention to die?
C38	ss_1	single item	Suicidality & self-harm	5.2454	Did you ever have thoughts of purposely hurting yourself without wanting to die? (for example, cutting or burning)
C38	phq9_9	PHQ-9	Suicidality & self-harm	4.6007	Thoughts that you would be better off dead or of hurting yourself in some way
C38	cidi5_25	CIDI-5	Body-focused repetitive behavior	3.4154	Have you ever been unable to stop picking at your skin?
C40	phq9_5	PHQ-9	Depression	3.3016	Poor appetite or overeating
C40	cidi5_16	CIDI-5	Panic & phobia	-2.8147	With this definition in mind, did you ever in your life have a panic attack?
C40	cidi5_5	CIDI-5	Life-threatening events	-2.4261	In your life, have you ever had another experience where your life was in danger or threatened?
C40	sdoh_dms_6	DMS	Healthcare discrimination	2.2077	You feel like a doctor or nurse is not listening to what you were saying.
C41	cidi5_25	CIDI-5	Body-focused repetitive behavior	-3.3872	Have you ever been unable to stop picking at your skin?
C41	asrs_4	ASRS-v1.1	Adult ADHD	3.3293	When you have a task that requires a lot of thought, how often do you avoid or delay getting started?
C41	worryanxiety	single item	Generalized anxiety	3.2925	In your life, was there a period of 6 months or longer when you had problems with worry and anxiety?
C41	cidi5_16	CIDI-5	Panic & phobia	2.9025	With this definition in mind, did you ever in your life have a panic attack?
C41	bfi2xs_10	BFI-2-XS	Open-mindedness	2.7058	I am someone who has little interest in abstract ideas.
C41	bfi2xs_8	BFI-2-XS	Conscientiousness	2.5336	I am someone who has difficulty getting started on tasks.
C41	cidi5_26	CIDI-5	Body-focused repetitive behavior	-2.4203	Have you ever been unable to stop pulling out your hair, eyebrows or eyelashes?
C42	bmmrs_4	BMMRS-DSE	Daily spiritual experience	-7.5018	I desire to be closer to or in union with God (or a higher power)
C42	bmmrs_2	BMMRS-DSE	Daily spiritual experience	-5.7887	I find strength and comfort in my religion
C42	bmmrs_5	BMMRS-DSE	Daily spiritual experience	-4.9453	I feel God's (or a higher power's) love for me, directly or through others
C43	ace_11	ACE-BRFSS	Childhood adversity	-3.8115	During your first 18 years of life, how often did anyone at least 5 years older than you or an adult, force you to have sex?
C43	ace_10	ACE-BRFSS	Childhood adversity	-3.5884	During your first 18 years of life, how often did anyone at least 5 years older than you or an adult, try to make you touch them sexually?
C43	mhqukb_36	MHQ	Interpersonal & sexual violence	-3.5262	In your life, have you ever experienced sexual assault by a partner or ex-partner?
C43	ace_9	ACE-BRFSS	Childhood adversity	-3.3595	During your first 18 years of life, how often did anyone at least 5 years older than you or an adult, ever touch you sexually?
C43	mhqukb_34	MHQ	Interpersonal & sexual violence	-3.0348	In your life, have you ever had a partner or ex-partner deliberately hit you or use violence against you?
C43	mhqukb_35	MHQ	Interpersonal & sexual violence	-2.7971	In your life, have you ever had a partner or ex-partner who repeatedly put you down to the extent where you felt worthless?
C43	ace_6	ACE-BRFSS	Childhood adversity	-2.5037	During your first 18 years of life, how often did your parents or adults in your home ever slap, hit, kick, punch or beat each other up?
C44	bfi2xs_15	BFI-2-XS	Open-mindedness	-3.6311	I am someone who is original, comes up with new ideas.
C44	phq9_8	PHQ-9	Depression	2.6911	Moving or speaking so slowly that other people could have noticed? Or the opposite - being so fidgety or restless that you have been moving around a lot more than usual
C45	sdoh_dms_3	DMS	Healthcare discrimination	-6.8569	You receive poorer service than others.
C45	sdoh_dms_1	DMS	Healthcare discrimination	-6.5739	You are treated with less courtesy than other people.
C45	sdoh_eds_1	EDS	Everyday discrimination	-6.5167	You are treated with less courtesy than other people are.
C45	sdoh_eds_3	EDS	Everyday discrimination	-6.0371	You receive poorer service than other people at restaurants or stores.
C45	sdoh_dms_2	DMS	Healthcare discrimination	-5.9224	You are treated with less respect than other people.
C45	sdoh_eds_2	EDS	Everyday discrimination	-5.7975	You are treated with less respect than other people are.
C46	nds_12	nds (adapted)	Neighborhood disorder & safety	3.6462	In my neighborhood, people watch out for each other.
C46	scns_4	scns (adapted)	Neighborhood social cohesion	3.4110	People in my neighborhood share the same values.
C46	sdoh_ucla_ls8_11	UCLA-V3	Loneliness	3.2349	I feel left out
C46	mhqukb_43	MHQ	Mania	3.1502	Have you ever had a period of time when you were feeling so good, "high," "excited," or "hyper" that other people thought you were not your normal self or you were so "hyper" that you got into trouble?
C46	scns_1	scns (adapted)	Neighborhood social cohesion	2.9866	People around here are willing to help their neighbors.
C46	bfi2xs_3	BFI-2-XS	Conscientiousness	-2.6780	I am someone who tends to be disorganized.
C46	bfi2xs_10	BFI-2-XS	Open-mindedness	-2.5109	I am someone who has little interest in abstract ideas.
C47	sdoh_mos_ss_8	MOS-SS	Perceived social support	-3.6384	Someone to love and make you feel wanted
C47	sdoh_mos_ss_5	MOS-SS	Perceived social support	-2.5322	Someone to have a good time with
C47	bfi2xs_2	BFI-2-XS	Agreeableness	-2.3100	I am someone who is compassionate, has a soft heart.
C48	bfi2xs_9	BFI-2-XS	Negative emotionality	4.9229	I am someone who tends to feel depressed, blue.
C48	phq9_1	PHQ-9	Depression	-4.7765	Little interest or pleasure in doing things
C48	mhqukb_5	MHQ	Depression	3.2960	Have you ever had a time in your life when you felt sad, blue, or depressed for two weeks or more in a row?
