## Supplementary material for "Scoring respondents on a semantic frame of reference identifies a group that is burdened across many questionnaires and reaches care less easily": core_items_qwen.csv

component	item	instrument	construct	loading	prompt
C0	cidi5_16	CIDI-5	Panic & phobia	1.8960	With this definition in mind, did you ever in your life have a panic attack?
C0	sdoh_cpss_3	PSS-10	Perceived stress	1.8412	In the last month, how often have you felt nervous and "stressed"?
C0	worryanxiety	single item	Generalized anxiety	1.8024	In your life, was there a period of 6 months or longer when you had problems with worry and anxiety?
C0	overallhealth_emotionalproblem7days	PROMIS-Global	Self-rated health	1.7702	In the past 7 days, how often have you been bothered by emotional problems such as feeling anxious, depressed, or irritable?
C0	bfi2xs_12	BFI-2-XS	Agreeableness	-1.7577	I am someone who assumes the best about people.
C0	bfi2xs_11	BFI-2-XS	Extraversion	-1.7377	I am someone who is full of energy.
C0	sdoh_cpss_1	PSS-10	Perceived stress	1.7106	In the last month, how often have you been upset because of something that happened unexpectedly?
C0	bfi2xs_2	BFI-2-XS	Agreeableness	-1.6847	I am someone who is compassionate, has a soft heart.
C0	sdoh_cpss_9	PSS-10	Perceived stress	1.6638	In the last month, how often have you been angered because of things that were outside of your control?
C0	mhqukb_44	MHQ	Mania	1.6465	Have you ever had a period of time when you were so irritable that you found yourself shouting at people or starting fights or arguments?
C0	scns_2	scns (adapted)	Neighborhood social cohesion	-1.6440	People in my neighborhood generally get along with each other.
C0	sdoh_cpss_10	PSS-10	Perceived stress	1.6071	In the last month, how often have you felt difficulties were piling up so high that you could not overcome them?
C0	cidi5_23	CIDI-5	Psychosis	1.5979	Did you ever believe there was a plot to harm you or to have people follow you, but your friends or family did not think this was true?
C0	bfi2xs_1	BFI-2-XS	Extraversion	-1.5917	I am someone who tends to be quiet.
C0	bmmrs_3	BMMRS-DSE	Daily spiritual experience	-1.5847	I feel deep inner peace or harmony
C0	ss_2	single item	Suicidality & self-harm	1.5841	Did you ever in your life have thoughts of killing yourself?
C0	mhqukb_36	MHQ	Interpersonal & sexual violence	1.5830	In your life, have you ever experienced sexual assault by a partner or ex-partner?
C0	nds_5	nds (adapted)	Neighborhood disorder & safety	-1.5491	My neighborhood is clean.
C0	cidi5_27	CIDI-5	Panic & phobia	1.4940	Were you ever in your life so painfully shy or scared of social situations (like attending a party, speaking to strangers, eating in public) that you avoided social situations whenever you could?
C0	mhqukb_34	MHQ	Interpersonal & sexual violence	1.4938	In your life, have you ever had a partner or ex-partner deliberately hit you or use violence against you?
C0	bfi2xs_13	BFI-2-XS	Conscientiousness	-1.4909	I am someone who is reliable, can always be counted on.
C0	scns_3	scns (adapted)	Neighborhood social cohesion	-1.4626	People in my neighborhood can be trusted.
C0	mhqukb_41	MHQ	Life-threatening events	1.4565	In your life, have you ever been diagnosed with a life-threatening illness?
C1	sdoh_eds_5	EDS	Everyday discrimination	2.5098	People act as if they are afraid of you.
C1	gad7_7	GAD-7	Generalized anxiety	2.4088	Feeling afraid as if something awful might happen
C1	sdoh_dms_5	DMS	Healthcare discrimination	2.1983	A doctor or nurse acts as if he or she is afraid of you.
C1	mhqukb_35	MHQ	Interpersonal & sexual violence	-2.1495	In your life, have you ever had a partner or ex-partner who repeatedly put you down to the extent where you felt worthless?
C1	gad7_1	GAD-7	Generalized anxiety	2.1281	Feeling nervous, anxious, or on edge
C1	bfi2xs_4	BFI-2-XS	Negative emotionality	2.0774	I am someone who worries a lot.
C1	cidi5_30	CIDI-5	Panic & phobia	2.0441	Some people have a lot of fear or anxiety about things like going out of the house alone, being in a crowd, standing in lines, going over bridges, or traveling by bus, train or car. Were you ever in your life so frightened by any of these situations that it got in the way of you having a normal life?
C1	mhqukb_6	MHQ	Depression	-1.8718	Have you ever had a time in your life lasting two weeks or more when you lost interest in most things like hobbies, work, or activities that usually give you pleasure?
C1	sdoh_dms_3	DMS	Healthcare discrimination	-1.8420	You receive poorer service than others.
C1	sdoh_eds_3	EDS	Everyday discrimination	-1.8133	You receive poorer service than other people at restaurants or stores.
C2	phq9_3	PHQ-9	Depression	2.6378	Trouble falling or staying asleep, or sleeping too much
C3	mhqukb_57	MHQ	Subjective wellbeing	3.7282	In general, how happy are you?
C3	overallhealth_socialsatisfaction	PROMIS-Global	Self-rated health	3.3590	In general, how would you rate your satisfaction with your social activities and relationships?
C3	mhqukb_58	MHQ	Subjective wellbeing	3.0569	To what extent do you feel your life to be meaningful?
C3	overallhealth_generalmentalhealth	PROMIS-Global	Self-rated health	2.7815	In general, how would you rate your mental health, including your mood and your ability to think?
C6	ss_2	single item	Suicidality & self-harm	5.8982	Did you ever in your life have thoughts of killing yourself?
C6	ss_3	single item	Suicidality & self-harm	5.8096	Did you ever make a suicide attempt where you purposefully hurt yourself with at least some intention to die?
C6	ss_1	single item	Suicidality & self-harm	4.4026	Did you ever have thoughts of purposely hurting yourself without wanting to die? (for example, cutting or burning)
C7	mhqukb_37	MHQ	Interpersonal & sexual violence	-3.6498	In your life, have you ever been a victim of a sexual assault, whether by a stranger or someone you knew?
C7	mhqukb_34	MHQ	Interpersonal & sexual violence	-3.5159	In your life, have you ever had a partner or ex-partner deliberately hit you or use violence against you?
C7	mhqukb_36	MHQ	Interpersonal & sexual violence	-3.2011	In your life, have you ever experienced sexual assault by a partner or ex-partner?
C7	gad7_1	GAD-7	Generalized anxiety	3.1065	Feeling nervous, anxious, or on edge
C7	cidi5_5	CIDI-5	Life-threatening events	-2.9593	In your life, have you ever had another experience where your life was in danger or threatened?
C7	phq9_7	PHQ-9	Depression	2.8840	Trouble concentrating on things, such as reading the newspaper or watching television
C7	gad7_3	GAD-7	Generalized anxiety	2.7211	Worrying too much about different things
C7	cidi5_27	CIDI-5	Panic & phobia	-2.6567	Were you ever in your life so painfully shy or scared of social situations (like attending a party, speaking to strangers, eating in public) that you avoided social situations whenever you could?
C7	cidi5_16	CIDI-5	Panic & phobia	-2.6242	With this definition in mind, did you ever in your life have a panic attack?
C8	mhqukb_44	MHQ	Mania	-3.5027	Have you ever had a period of time when you were so irritable that you found yourself shouting at people or starting fights or arguments?
C8	gad7_6	GAD-7	Generalized anxiety	-2.9705	Becoming easily annoyed or irritable
C8	bfi2xs_7	BFI-2-XS	Agreeableness	-2.4011	I am someone who is sometimes rude to others.
C8	sdoh_eds_8	EDS	Everyday discrimination	-2.1723	You are called names or insulted.
C9	sdoh_mos_ss_6	MOS-SS	Perceived social support	3.5004	Someone to turn to for suggestions about how to deal with a personal problem
C9	sdoh_mos_ss_7	MOS-SS	Perceived social support	3.2842	Someone who understands your problems
C9	sdoh_mos_ss_1	MOS-SS	Perceived social support	2.3708	Someone to help you if you were confined to bed
C9	sdoh_mos_ss_2	MOS-SS	Perceived social support	2.3443	Someone to take you to the doctor if you need it
C10	bfi2xs_14	BFI-2-XS	Negative emotionality	3.2579	I am someone who is emotionally stable, not easily upset.
C10	bfi2xs_1	BFI-2-XS	Extraversion	2.2899	I am someone who tends to be quiet.
C10	gad7_2	GAD-7	Generalized anxiety	2.1517	Not being able to stop or control worrying
C11	bfi2xs_9	BFI-2-XS	Negative emotionality	3.0415	I am someone who tends to feel depressed, blue.
C11	mhqukb_5	MHQ	Depression	2.5052	Have you ever had a time in your life when you felt sad, blue, or depressed for two weeks or more in a row?
C11	phq9_9	PHQ-9	Suicidality & self-harm	-2.3279	Thoughts that you would be better off dead or of hurting yourself in some way
C11	nhs_xx	single item	Religious participation	2.2415	How often do you go to religious meetings or services?
C11	mhqukb_57	MHQ	Subjective wellbeing	2.1841	In general, how happy are you?
C11	asrs_3	ASRS-v1.1	Adult ADHD	2.1368	How often do you have problems remembering appointments or obligations?
C11	bfi2xs_5	BFI-2-XS	Open-mindedness	2.1317	I am someone who is fascinated by art, music, or literature.
C12	sdoh_eds_2	EDS	Everyday discrimination	-5.0199	You are treated with less respect than other people are.
C12	sdoh_dms_2	DMS	Healthcare discrimination	-4.9612	You are treated with less respect than other people.
C12	sdoh_eds_1	EDS	Everyday discrimination	-4.7633	You are treated with less courtesy than other people are.
C12	sdoh_dms_1	DMS	Healthcare discrimination	-4.7439	You are treated with less courtesy than other people.
C12	sdoh_eds_3	EDS	Everyday discrimination	-3.8946	You receive poorer service than other people at restaurants or stores.
C12	sdoh_dms_3	DMS	Healthcare discrimination	-3.6955	You receive poorer service than others.
C12	sdoh_eds_8	EDS	Everyday discrimination	-3.4196	You are called names or insulted.
C13	cidi5_21	CIDI-5	Psychosis	-4.9651	Did you ever hear voices that other people did not hear like voices coming from inside your head talking to you or about you, or voices coming out of the air when there was no one around?
C13	cidi5_22	CIDI-5	Psychosis	-4.4292	Did you ever think some force was trying to communicate directly with you by sending special signs or signals, like through the radio or television, that you could understand but that no one else could understand?
C13	mhqukb_49	MHQ	Psychosis	-4.3186	Did you ever see something that wasn't really there that other people could not see? Please do not include any times when you were dreaming or half-asleep or under the influence of alcohol or drugs.
C13	cidi5_23	CIDI-5	Psychosis	-2.8417	Did you ever believe there was a plot to harm you or to have people follow you, but your friends or family did not think this was true?
C14	sdoh_ucla_ls8_14	UCLA-V3	Loneliness	-4.3370	I feel isolated from others
C14	sdoh_ucla_ls8_2	UCLA-V3	Loneliness	-3.8375	I lack companionship
C14	sdoh_ucla_ls8_11	UCLA-V3	Loneliness	-2.7650	I feel left out
C15	mhqukb_58	MHQ	Subjective wellbeing	4.3178	To what extent do you feel your life to be meaningful?
C16	bfi2xs_4	BFI-2-XS	Negative emotionality	3.6552	I am someone who worries a lot.
C16	gad7_3	GAD-7	Generalized anxiety	3.5034	Worrying too much about different things
C16	asrs_5	ASRS-v1.1	Adult ADHD	-2.6348	How often do you fidget or squirm with your hands or feet when you have to sit down for a long time?
C17	nds_6	nds (adapted)	Neighborhood disorder & safety	5.1420	People in my neighborhood take good care of their houses and apartments.
C17	nds_2	nds (adapted)	Neighborhood disorder & safety	4.9842	My neighborhood is noisy.
C17	nds_8	nds (adapted)	Neighborhood disorder & safety	4.9248	There is a lot of crime in my neighborhood.
C17	nds_13	nds (adapted)	Neighborhood disorder & safety	4.9055	My neighborhood is safe.
C17	nds_5	nds (adapted)	Neighborhood disorder & safety	4.7966	My neighborhood is clean.
C17	scns_1	scns (adapted)	Neighborhood social cohesion	4.7784	People around here are willing to help their neighbors.
C17	nds_7	nds (adapted)	Neighborhood disorder & safety	4.4763	There are too many people hanging around on the streets near my home.
C17	nds_3	nds (adapted)	Neighborhood disorder & safety	4.4544	Vandalism is common in my neighborhood.
C17	nds_4	nds (adapted)	Neighborhood disorder & safety	4.3462	There are lot of abandoned buildings in my neighborhood.
C17	nds_11	nds (adapted)	Neighborhood disorder & safety	4.2950	I'm always having trouble with my neighbors.
C17	scns_4	scns (adapted)	Neighborhood social cohesion	4.2518	People in my neighborhood share the same values.
C17	nds_1	nds (adapted)	Neighborhood disorder & safety	4.2448	There is a lot of graffiti in my neighborhood.
C17	scns_2	scns (adapted)	Neighborhood social cohesion	4.2397	People in my neighborhood generally get along with each other.
C17	nds_12	nds (adapted)	Neighborhood disorder & safety	4.1902	In my neighborhood, people watch out for each other.
C17	scns_3	scns (adapted)	Neighborhood social cohesion	3.7551	People in my neighborhood can be trusted.
C18	hvs_2	HVS	Food insecurity	5.4843	Within the past 12 months, the food we bought just didn't last and we didn't have money to get more.
C18	hvs_1	HVS	Food insecurity	5.4565	Within the past 12 months, we worried whether our food would run out before we got money to buy more.
C18	phq9_5	PHQ-9	Depression	3.2496	Poor appetite or overeating
C20	ace_5	ACE-BRFSS	Childhood adversity	5.8625	During your first 18 years of life, were your parents separated or divorced?
C20	ace_6	ACE-BRFSS	Childhood adversity	5.0393	During your first 18 years of life, how often did your parents or adults in your home ever slap, hit, kick, punch or beat each other up?
C20	ace_8	ACE-BRFSS	Childhood adversity	4.6673	During your first 18 years of life, how often did a parent or adult in your home ever swear at you, insult you, or put you down?
C20	ace_7	ACE-BRFSS	Childhood adversity	4.2621	Before age 18, how often did a parent or adult in your home ever hit, beat, kick, or physically hurt you in any way? Do not include spanking. Would you say
C20	ace_1	ACE-BRFSS	Childhood adversity	3.5779	During your first 18 years of life, did you live with anyone who was depressed, mentally ill, or suicidal?
C21	mhqukb_43	MHQ	Mania	6.1289	Have you ever had a period of time when you were feeling so good, "high," "excited," or "hyper" that other people thought you were not your normal self or you were so "hyper" that you got into trouble?
C21	bfi2xs_10	BFI-2-XS	Open-mindedness	-3.6963	I am someone who has little interest in abstract ideas.
C22	phq9_8	PHQ-9	Depression	3.0182	Moving or speaking so slowly that other people could have noticed? Or the opposite - being so fidgety or restless that you have been moving around a lot more than usual
C22	mhqukb_43	MHQ	Mania	2.7513	Have you ever had a period of time when you were feeling so good, "high," "excited," or "hyper" that other people thought you were not your normal self or you were so "hyper" that you got into trouble?
C22	sdoh_dms_1	DMS	Healthcare discrimination	2.6963	You are treated with less courtesy than other people.
C22	sdoh_eds_1	EDS	Everyday discrimination	2.6818	You are treated with less courtesy than other people are.
C22	cidi5_25	CIDI-5	Body-focused repetitive behavior	-2.3391	Have you ever been unable to stop picking at your skin?
C22	sdoh_dms_2	DMS	Healthcare discrimination	2.1064	You are treated with less respect than other people.
C22	sdoh_eds_2	EDS	Everyday discrimination	2.1058	You are treated with less respect than other people are.
C23	mhqukb_36	MHQ	Interpersonal & sexual violence	5.4334	In your life, have you ever experienced sexual assault by a partner or ex-partner?
C23	mhqukb_37	MHQ	Interpersonal & sexual violence	5.3861	In your life, have you ever been a victim of a sexual assault, whether by a stranger or someone you knew?
C23	ace_11	ACE-BRFSS	Childhood adversity	4.9203	During your first 18 years of life, how often did anyone at least 5 years older than you or an adult, force you to have sex?
C23	ace_10	ACE-BRFSS	Childhood adversity	4.8582	During your first 18 years of life, how often did anyone at least 5 years older than you or an adult, try to make you touch them sexually?
C23	ace_9	ACE-BRFSS	Childhood adversity	4.2785	During your first 18 years of life, how often did anyone at least 5 years older than you or an adult, ever touch you sexually?
C24	phq9_7	PHQ-9	Depression	3.3380	Trouble concentrating on things, such as reading the newspaper or watching television
C24	bfi2xs_8	BFI-2-XS	Conscientiousness	2.4555	I am someone who has difficulty getting started on tasks.
C24	asrs_2	ASRS-v1.1	Adult ADHD	2.3974	How often do you have difficulty getting things in order when you have to do a task that requires organization?
C24	mhqukb_35	MHQ	Interpersonal & sexual violence	-2.1913	In your life, have you ever had a partner or ex-partner who repeatedly put you down to the extent where you felt worthless?
C25	sdoh_cpss_5	PSS-10	Perceived stress	3.7482	In the last month, how often have you felt that things were going your way?
C25	bfi2xs_12	BFI-2-XS	Agreeableness	3.0267	I am someone who assumes the best about people.
C25	nds_1	nds (adapted)	Neighborhood disorder & safety	-2.8019	There is a lot of graffiti in my neighborhood.
C25	cidi5_25	CIDI-5	Body-focused repetitive behavior	-2.7054	Have you ever been unable to stop picking at your skin?
C25	asrs_5	ASRS-v1.1	Adult ADHD	-2.5371	How often do you fidget or squirm with your hands or feet when you have to sit down for a long time?
C26	mhqukb_6	MHQ	Depression	7.2141	Have you ever had a time in your life lasting two weeks or more when you lost interest in most things like hobbies, work, or activities that usually give you pleasure?
C26	phq9_1	PHQ-9	Depression	4.4700	Little interest or pleasure in doing things
C28	phq9_4	PHQ-9	Depression	4.6045	Feeling tired or having little energy
C28	bfi2xs_11	BFI-2-XS	Extraversion	4.5045	I am someone who is full of energy.
C28	asrs_6	ASRS-v1.1	Adult ADHD	2.8724	How often do you feel overly active and compelled to do things, like you were driven by a motor?
C29	bfi2xs_15	BFI-2-XS	Open-mindedness	4.0542	I am someone who is original, comes up with new ideas.
C29	nds_12	nds (adapted)	Neighborhood disorder & safety	-3.3211	In my neighborhood, people watch out for each other.
C29	bfi2xs_10	BFI-2-XS	Open-mindedness	2.8198	I am someone who has little interest in abstract ideas.
C29	phq9_8	PHQ-9	Depression	-2.5345	Moving or speaking so slowly that other people could have noticed? Or the opposite - being so fidgety or restless that you have been moving around a lot more than usual
C31	sdoh_eds_4	EDS	Everyday discrimination	7.8368	People act as if they think you are not smart.
C31	sdoh_eds_6	EDS	Everyday discrimination	7.7875	People act as if they think you are dishonest.
C31	sdoh_eds_7	EDS	Everyday discrimination	5.9705	People act as if they're better than you are.
C31	sdoh_eds_5	EDS	Everyday discrimination	5.9503	People act as if they are afraid of you.
C33	sdoh_dms_7	DMS	Healthcare discrimination	-7.1012	A doctor or nurse acts as if he or she is better than you.
C33	sdoh_dms_4	DMS	Healthcare discrimination	-6.8478	A doctor or nurse acts as if he or she thinks you are not smart.
C33	sdoh_dms_5	DMS	Healthcare discrimination	-6.7724	A doctor or nurse acts as if he or she is afraid of you.
C33	sdoh_dms_6	DMS	Healthcare discrimination	-5.6277	You feel like a doctor or nurse is not listening to what you were saying.
C34	sdoh_cpss_7	PSS-10	Perceived stress	-3.2636	In the last month, how often have you been able to control irritations in your life?
C34	ips_16	single item	Neighborhood disorder & safety	2.4838	The crime rate in my neighborhood makes it unsafe to go on walks during the day. Would you say that you...
C34	sdoh_cpss_2	PSS-10	Perceived stress	-2.2105	In the last month, how often have you felt that you were unable to control the important things in your life?
C34	sdoh_cpss_8	PSS-10	Perceived stress	-2.1067	In the last month, how often have you felt that you were on top of things?
C36	sdoh_mos_ss_4	MOS-SS	Perceived social support	2.9676	Someone to help with daily chores if you were sick
C36	bfi2xs_2	BFI-2-XS	Agreeableness	-2.4371	I am someone who is compassionate, has a soft heart.
C36	sdoh_mos_ss_3	MOS-SS	Perceived social support	2.1766	Someone to prepare your meals if you were unable to do it yourself
C36	bfi2xs_14	BFI-2-XS	Negative emotionality	-2.1639	I am someone who is emotionally stable, not easily upset.
C36	bfi2xs_3	BFI-2-XS	Conscientiousness	2.1417	I am someone who tends to be disorganized.
C36	bfi2xs_5	BFI-2-XS	Open-mindedness	-2.1121	I am someone who is fascinated by art, music, or literature.
C38	asrs_4	ASRS-v1.1	Adult ADHD	-4.2950	When you have a task that requires a lot of thought, how often do you avoid or delay getting started?
C38	asrs_1	ASRS-v1.1	Adult ADHD	-4.0366	How often do you have trouble wrapping up the final details of a project, once the challenging parts have been done?
C38	sdoh_cpss_6	PSS-10	Perceived stress	-3.0800	In the last month, how often have you found that you could not cope with all the things that you had to do?
C38	sdoh_cpss_10	PSS-10	Perceived stress	-2.9167	In the last month, how often have you felt difficulties were piling up so high that you could not overcome them?
C39	bfi2xs_13	BFI-2-XS	Conscientiousness	3.9491	I am someone who is reliable, can always be counted on.
C39	scns_3	scns (adapted)	Neighborhood social cohesion	3.8442	People in my neighborhood can be trusted.
C39	scns_4	scns (adapted)	Neighborhood social cohesion	2.9383	People in my neighborhood share the same values.
C39	mhqukb_57	MHQ	Subjective wellbeing	-2.9005	In general, how happy are you?
C39	bfi2xs_12	BFI-2-XS	Agreeableness	2.7391	I am someone who assumes the best about people.
C40	sdoh_ucla_ls8_3	UCLA-V3	Loneliness	2.2476	There is no one I can turn to
C40	bfi2xs_9	BFI-2-XS	Negative emotionality	-1.8955	I am someone who tends to feel depressed, blue.
C40	nds_13	nds (adapted)	Neighborhood disorder & safety	1.7949	My neighborhood is safe.
C40	bfi2xs_10	BFI-2-XS	Open-mindedness	1.5853	I am someone who has little interest in abstract ideas.
C40	gad7_2	GAD-7	Generalized anxiety	1.5571	Not being able to stop or control worrying
C41	nds_9	nds (adapted)	Neighborhood disorder & safety	-5.3610	There is too much drug use in my neighborhood.
C41	ace_3	ACE-BRFSS	Childhood adversity	-4.6364	During your first 18 years of life, did you live with anyone who used illegal street drugs or who abused prescription medications?
C41	electronicsmoking_electricsmokeparticipant	single item	Substance use	-3.4572	Have you ever used an electronic nicotine product, even one or two times? (Electronic nicotine products include e-cigarettes, vape pens, hookah pens, personal vaporizers and mods, e-cigars, e-pipes, and e-hookahs.)
C42	alcohol_alcoholparticipant	single item	Substance use	6.6117	In your entire life, have you had at least 1 drink of any kind of alcohol, not counting small tastes or sips? (By a "drink," we mean a can or bottle of beer, a glass of wine or a wine cooler, a shot of liquor, or a mixed drink with liquor in it.)
C42	ace_2	ACE-BRFSS	Childhood adversity	4.7428	During your first 18 years of life, did you live with anyone who was a problem drinker or alcoholic?
C42	nds_10	nds (adapted)	Neighborhood disorder & safety	4.6611	There is too much alcohol use in my neighborhood.
C43	bfi2xs_10	BFI-2-XS	Open-mindedness	-2.5782	I am someone who has little interest in abstract ideas.
C43	phq9_6	PHQ-9	Depression	2.4783	Feeling bad about yourself or that you are a failure or have let yourself or your family down
C43	mhqukb_5	MHQ	Depression	-2.3749	Have you ever had a time in your life when you felt sad, blue, or depressed for two weeks or more in a row?
C43	asrs_3	ASRS-v1.1	Adult ADHD	2.0924	How often do you have problems remembering appointments or obligations?
C43	bmmrs_5	BMMRS-DSE	Daily spiritual experience	1.8397	I feel God's (or a higher power's) love for me, directly or through others
C43	mhqukb_6	MHQ	Depression	-1.8200	Have you ever had a time in your life lasting two weeks or more when you lost interest in most things like hobbies, work, or activities that usually give you pleasure?
C44	bmmrs_4	BMMRS-DSE	Daily spiritual experience	-8.7682	I desire to be closer to or in union with God (or a higher power)
C44	bmmrs_1	BMMRS-DSE	Daily spiritual experience	-8.3420	I feel God's (or a higher power's) presence
C44	bmmrs_5	BMMRS-DSE	Daily spiritual experience	-7.7950	I feel God's (or a higher power's) love for me, directly or through others
C44	bmmrs_6	BMMRS-DSE	Daily spiritual experience	-5.7388	I am spiritually touched by the beauty of creation
C45	mhqukb_37	MHQ	Interpersonal & sexual violence	-3.3248	In your life, have you ever been a victim of a sexual assault, whether by a stranger or someone you knew?
C45	sdoh_eds_9	EDS	Everyday discrimination	-3.0146	You are threatened or harassed.
C45	bmmrs_6	BMMRS-DSE	Daily spiritual experience	3.0078	I am spiritually touched by the beauty of creation
C45	mhqukb_36	MHQ	Interpersonal & sexual violence	-2.8318	In your life, have you ever experienced sexual assault by a partner or ex-partner?
C45	cidi5_5	CIDI-5	Life-threatening events	-2.5903	In your life, have you ever had another experience where your life was in danger or threatened?
C45	sdoh_mos_ss_2	MOS-SS	Perceived social support	2.3631	Someone to take you to the doctor if you need it
C45	nds_8	nds (adapted)	Neighborhood disorder & safety	-2.1844	There is a lot of crime in my neighborhood.
C46	bmmrs_3	BMMRS-DSE	Daily spiritual experience	3.2043	I feel deep inner peace or harmony
C46	gad7_4	GAD-7	Generalized anxiety	3.1717	Trouble relaxing
C46	bfi2xs_14	BFI-2-XS	Negative emotionality	2.9329	I am someone who is emotionally stable, not easily upset.
C46	sdoh_mos_ss_5	MOS-SS	Perceived social support	2.0364	Someone to have a good time with
C47	mhqukb_35	MHQ	Interpersonal & sexual violence	-5.2722	In your life, have you ever had a partner or ex-partner who repeatedly put you down to the extent where you felt worthless?
C47	mhqukb_34	MHQ	Interpersonal & sexual violence	-4.7945	In your life, have you ever had a partner or ex-partner deliberately hit you or use violence against you?
C47	cidi5_27	CIDI-5	Panic & phobia	3.2230	Were you ever in your life so painfully shy or scared of social situations (like attending a party, speaking to strangers, eating in public) that you avoided social situations whenever you could?
C48	nds_4	nds (adapted)	Neighborhood disorder & safety	-2.7996	There are lot of abandoned buildings in my neighborhood.
C48	bfi2xs_2	BFI-2-XS	Agreeableness	2.7623	I am someone who is compassionate, has a soft heart.
C48	cidi5_22	CIDI-5	Psychosis	2.4211	Did you ever think some force was trying to communicate directly with you by sending special signs or signals, like through the radio or television, that you could understand but that no one else could understand?
C48	mhqukb_49	MHQ	Psychosis	-2.1953	Did you ever see something that wasn't really there that other people could not see? Please do not include any times when you were dreaming or half-asleep or under the influence of alcohol or drugs.
C48	asrs_6	ASRS-v1.1	Adult ADHD	1.9769	How often do you feel overly active and compelled to do things, like you were driven by a motor?
C48	bfi2xs_11	BFI-2-XS	Extraversion	1.9279	I am someone who is full of energy.
