## Supplementary material for "Scoring respondents on a semantic frame of reference identifies a group that is burdened across many questionnaires and reaches care less easily": faithfulness_disagreements.csv

item_id	item	instrument	documented_construct	anchors_a_core	constructs_of_core_components
ASRS_2	How often do you have difficulty getting things in order when you have to do a task that requires organization?	Adult ADHD Self-Report Scale v1.1 (ASRS Screener)	ADHD	1	Depression/Quality of life: psychological
CIDI5_30	Some people have a lot of fear or anxiety about things like going out of the house alone, being in a crowd, standing in lines, going over bridges, or traveling by bus, train or car. Were you ever in your life so frightened by any of these situations that it got in the way of you having a normal life?	WHO World Mental Health CIDI	Agoraphobia	1	Anxiety, Anxiety/Social support, Depression/Quality of life: psychological, Openness/Post-traumatic stress, Anxiety/Depression, Anger/Mania
IPIP50_12	I insult people.	IPIP Big-Five Factor Markers (50-item)	Agreeableness	0	Self-esteem/Depression, Optimism/Perceived stress, Everyday discrimination/Healthcare discrimination, Interpersonal violence/Interpersonal & sexual violence, Anxiety/ADHD, Anxiety/Depression
IPIP50_17	I sympathize with others' feelings.	IPIP Big-Five Factor Markers (50-item)	Agreeableness	0	Depression/Post-traumatic stress, Mania
IPIP50_37	I take time out for others.	IPIP Big-Five Factor Markers (50-item)	Agreeableness	0	Depression/Post-traumatic stress, Sleep-related impairment/Sleep disturbance
IPIP50_42	I feel others' emotions.	IPIP Big-Five Factor Markers (50-item)	Agreeableness	0	Depression/Post-traumatic stress, Mania
IPIP50_47	I make people feel at ease.	IPIP Big-Five Factor Markers (50-item)	Agreeableness	1	Life satisfaction/Well-being
PROMIS_ANG_21	In the past 7 days I felt envious of others.	PROMIS Item Bank v1.1 - Anger	Anger	1	Life satisfaction/Well-being, Depression/Conscientiousness
GAD_1	Feeling nervous, anxious, or on edge.	Generalized Anxiety Disorder-7	Anxiety	1	Somatic symptoms/Depression, Quality of life: physical/Somatic symptoms, Healthcare discrimination/Quality of life: physical
GAD_4	Trouble relaxing.	Generalized Anxiety Disorder-7	Anxiety	0	Somatic symptoms/Quality of life: physical, Spirituality, Psychosis
PROMIS_ANX_18	In the past 7 days I was easily startled.	PROMIS Item Bank v1.0 - Emotional Distress - Anxiety	Anxiety	1	Agreeableness/Depression, Somatic symptoms/Quality of life: physical, Depression/Conscientiousness
PROMIS_ANX_21	In the past 7 days I had trouble paying attention.	PROMIS Item Bank v1.0 - Emotional Distress - Anxiety	Anxiety	1	Depression/Quality of life: psychological
PROMIS_ANX_28	In the past 7 days I had difficulty sleeping.	PROMIS Item Bank v1.0 - Emotional Distress - Anxiety	Anxiety	1	Sleep disturbance/Sleep-related impairment
PROMIS_ANX_9	In the past 7 days I felt upset.	PROMIS Item Bank v1.0 - Emotional Distress - Anxiety	Anxiety	1	Depression/Anxiety
IPIP50_18	I make a mess of things.	IPIP Big-Five Factor Markers (50-item)	Conscientiousness	1	Life satisfaction/Well-being
IPIP50_23	I get chores done right away.	IPIP Big-Five Factor Markers (50-item)	Conscientiousness	1	Anxiety/Social support, Sleep disturbance/Well-being
CESD_13	I talked less than usual.	Center for Epidemiologic Studies Depression Scale	Depression	1	Emotion regulation/Extraversion, Psychosis/Mania
CESD_17	I had crying spells.	Center for Epidemiologic Studies Depression Scale	Depression	1	Somatic symptoms/Anxiety, Sleep-related impairment/Sleep disturbance
CESD_2	I did not feel like eating; my appetite was poor.	Center for Epidemiologic Studies Depression Scale	Depression	0	Food insecurity, Sleep-related impairment/Sleep disturbance, Post-traumatic stress
CESD_3	I felt that I could not shake off the blues even with help from my family or friends.	Center for Epidemiologic Studies Depression Scale	Depression	0	Social support, Social support/Emotional support
PHQ_9	Thoughts that you would be better off dead, or of hurting yourself in some way.	Patient Health Questionnaire-9	Depression	0	Trauma exposure, Suicidality/Adverse childhood experiences, Anxiety
PROMIS_DEP_16	In the past 7 days I felt I had no reason for living.	PROMIS Item Bank v1.0 - Emotional Distress - Depression	Depression	1	Meaning in life/Quality of life: psychological, Suicidality/Adverse childhood experiences
PROMIS_DEP_6	In the past 7 days I had trouble making decisions.	PROMIS Item Bank v1.0 - Emotional Distress - Depression	Depression	1	Perceived stress/Anxiety, Post-traumatic stress
IPIP50_11	I feel comfortable around people.	IPIP Big-Five Factor Markers (50-item)	Extraversion	0	Anxiety/Social support, Social isolation/Loneliness
IPIP50_21	I start conversations.	IPIP Big-Five Factor Markers (50-item)	Extraversion	1	Depression/Conscientiousness, Life satisfaction/Well-being, Emotion regulation, Sleep disturbance/Well-being
IPIP50_41	I don't mind being the center of attention.	IPIP Big-Five Factor Markers (50-item)	Extraversion	0	Agreeableness/Depression
HV_1	You try to prepare for possible insults before leaving home.	Heightened Vigilance Scale	Heightened vigilance	0	Interpersonal & sexual violence/Alcohol use, Sleep-related impairment/Sleep disturbance
HV_4	You carefully observe what happens around you.	Heightened Vigilance Scale	Heightened vigilance	1	Psychosis/Heightened vigilance
ISI_3	Problem waking up too early.	Insomnia Severity Index (ISI)	Insomnia	1	Sleep-related impairment/Sleep disturbance, Anxiety
ISI_4	How satisfied or dissatisfied are you with your current sleep pattern?	Insomnia Severity Index (ISI)	Insomnia	1	Quality of life: physical/Quality of life: environment
DJG_4	There are plenty of people I can rely on when I have problems.	De Jong Gierveld Loneliness Scale (6-item)	Loneliness	1	Social support/Emotional support, Anxiety/Social support
MDQ_13	Has there been a time when you were not your usual self and spending money got you or your family into trouble?	Mood Disorder Questionnaire (MDQ)	Mania	1	Somatic symptoms/Anxiety, Social support, Depression/Conscientiousness, Food insecurity
MDQ_7	Has there been a time when you were not your usual self and you were so easily distracted by things around you that you had trouble concentrating or staying on track?	Mood Disorder Questionnaire (MDQ)	Mania	1	Depression/Quality of life: psychological, Somatic symptoms/Quality of life: physical
IPIP50_14	I worry about things.	IPIP Big-Five Factor Markers (50-item)	Neuroticism	1	Anxiety/Neuroticism
IPIP50_19	I seldom feel blue.	IPIP Big-Five Factor Markers (50-item)	Neuroticism	0	Emotion regulation/Post-traumatic stress, Post-traumatic stress, Openness/Post-traumatic stress, Optimism/Perceived stress, Perceived stress/Anxiety
IPIP50_49	I often feel blue.	IPIP Big-Five Factor Markers (50-item)	Neuroticism	1	Anger/Depression
CIDI5_16	With this definition in mind, did you ever in your life have a panic attack?	WHO World Mental Health CIDI	Panic disorder	0	Anxiety/ADHD, Anxiety/Depression
PSS_3	In the last month, how often have you felt nervous and stressed?	Perceived Stress Scale (10-item)	Perceived stress	0	Anxiety, Anxiety/Depression, Suicidality/Adverse childhood experiences
PSS_4	In the last month, how often have you felt confident about your ability to handle your personal problems?	Perceived Stress Scale (10-item)	Perceived stress	0	Social support/Emotional support, Self-esteem/Depression, Somatic symptoms/Depression
PSS_7	In the last month, how often have you been able to control irritations in your life?	Perceived Stress Scale (10-item)	Perceived stress	0	Anger/Mania, Body-focused repetitive behavior/Quality of life: psychological, Trauma exposure
PCL5_15	Irritable behavior, angry outbursts, or acting aggressively?	PTSD Checklist for DSM-5 (PCL-5)	Post-traumatic stress	1	Anger/Mania, Perceived stress/Anxiety
PCL5_16	Taking too many risks or doing things that could cause you harm?	PTSD Checklist for DSM-5 (PCL-5)	Post-traumatic stress	1	Somatic symptoms/Anxiety, Anxiety/Neuroticism, Healthcare discrimination/Quality of life: physical
PCL5_19	Having difficulty concentrating?	PTSD Checklist for DSM-5 (PCL-5)	Post-traumatic stress	1	Depression/Quality of life: psychological
PCPTSD_3	In the past month, have you been constantly on guard, watchful, or easily startled?	Primary Care PTSD Screen for DSM-5 (PC-PTSD-5)	Post-traumatic stress	1	Psychosis/Heightened vigilance, Anxiety/Depression
PCPTSD_5	In the past month, have you felt guilty or unable to stop blaming yourself or others for a traumatic event or any problems it may have caused?	Primary Care PTSD Screen for DSM-5 (PC-PTSD-5)	Post-traumatic stress	1	Depression/Post-traumatic stress
PQB_1	Do familiar surroundings sometimes seem strange, confusing, threatening or unreal to you?	Prodromal Questionnaire-Brief (PQ-B)	Psychosis	0	Emotion regulation/Extraversion, Agreeableness/Depression, Interpersonal & sexual violence/Alcohol use
PQB_16	Do you feel that parts of your body have changed in some way, or that parts of your body are working differently?	Prodromal Questionnaire-Brief (PQ-B)	Psychosis	1	Healthcare discrimination/Quality of life: physical, Somatic symptoms/Quality of life: physical, Interpersonal & sexual violence/Alcohol use, Somatic symptoms/Anxiety
WHOQOL_10	Do you have enough energy for everyday life?	WHOQOL-BREF	Quality of life: physical	1	Quality of life: physical/Somatic symptoms
WHOQOL_3	To what extent do you feel that physical pain prevents you from doing what you need to do?	WHOQOL-BREF	Quality of life: physical	1	Somatic symptoms/Quality of life: physical, Anxiety/ADHD, Anxiety/Social support
WHOQOL_4	How much do you need any medical treatment to function in your daily life?	WHOQOL-BREF	Quality of life: physical	1	Healthcare discrimination/Quality of life: physical, Trauma exposure
WHOQOL_11	Are you able to accept your bodily appearance?	WHOQOL-BREF	Quality of life: psychological	1	Body-focused repetitive behavior/Quality of life: psychological
WHOQOL_26	How often do you have negative feelings such as blue mood, despair, anxiety, depression?	WHOQOL-BREF	Quality of life: psychological	1	Emotion regulation/Post-traumatic stress, Anger/Depression
WHOQOL_6	To what extent do you feel your life to be meaningful?	WHOQOL-BREF	Quality of life: psychological	1	Social support/Quality of life: psychological, Meaning in life/Quality of life: psychological, Psychosis/Heightened vigilance
WHOQOL_7	How well are you able to concentrate?	WHOQOL-BREF	Quality of life: psychological	1	Depression/Quality of life: psychological
BRS_2	I have a hard time making it through stressful events.	Brief Resilience Scale (BRS)	Resilience	0	Psychosis, Post-traumatic stress, Openness/Psychosis, Anxiety/ADHD, Sleep disturbance/Well-being
BRS_3	It does not take me long to recover from a stressful event.	Brief Resilience Scale (BRS)	Resilience	0	Post-traumatic stress, Agreeableness/Depression, Psychosis
BRS_4	It is hard for me to snap back when something bad happens.	Brief Resilience Scale (BRS)	Resilience	0	Anxiety, Depression/Conscientiousness, Optimism/Perceived stress
BRS_5	I usually come through difficult times with little trouble.	Brief Resilience Scale (BRS)	Resilience	0	Optimism/Perceived stress
BRS_6	I tend to take a long time to get over set-backs in my life.	Brief Resilience Scale (BRS)	Resilience	1	Interpersonal & sexual violence/Alcohol use, Optimism/Perceived stress, Psychosis
RSES_4	I am able to do things as well as most other people.	Rosenberg Self-Esteem Scale	Self-esteem	1	Depression/Conscientiousness, Anxiety/Social support
PROMISGH_1	In the past 7 days, how often have you been bothered by emotional problems such as feeling anxious, depressed, or irritable?	PROMIS Global Health	Self-rated health	0	Anxiety, Emotion regulation/Post-traumatic stress, Anger/Mania
PROMISGH_3	In general, how would you rate your satisfaction with your social activities and relationships?	PROMIS Global Health	Self-rated health	1	Quality of life: physical/Quality of life: environment, Anger/Depression
PROMIS_SLE_1	In the past 7 days I felt lousy when I woke up.	PROMIS Item Bank v1.0 - Sleep Disturbance	Sleep disturbance	1	Sleep-related impairment/Sleep disturbance
PROMIS_SLE_23	In the past 7 days I felt worried at bedtime.	PROMIS Item Bank v1.0 - Sleep Disturbance	Sleep disturbance	0	Anxiety/Neuroticism, Anxiety/Depression
PROMIS_SLE_25	In the past 7 days I had trouble stopping my thoughts at bedtime.	PROMIS Item Bank v1.0 - Sleep Disturbance	Sleep disturbance	1	Openness/Psychosis
PROMIS_SRI_11	I had enough energy	PROMIS Item Bank v1.0 - Sleep Related Impairment	Sleep-related impairment	1	Quality of life: physical/Somatic symptoms
CIDI5_27	Were you ever in your life so painfully shy or scared of social situations (like attending a party, speaking to strangers, eating in public) that you avoided social situations whenever you could?	WHO World Mental Health CIDI	Social phobia	1	Anxiety/Social support
ISEL_7	I don't often get invited to do things with others.	Interpersonal Support Evaluation List (12-item)	Social support	0	Optimism/Perceived stress, Social isolation/Loneliness, Life satisfaction/Well-being
MHQUKB_57	In general, how happy are you?	UK Biobank Mental Health Questionnaire	Subjective wellbeing	1	Quality of life: physical/Quality of life: environment
MHQUKB_58	To what extent do you feel your life to be meaningful?	UK Biobank Mental Health Questionnaire	Subjective wellbeing	1	Social support/Quality of life: psychological, Meaning in life/Quality of life: psychological, Psychosis/Heightened vigilance
LEC_17	Any other very stressful event or experience.	Life Events Checklist for DSM-5 (LEC-5)	Trauma exposure	0	Post-traumatic stress, Sleep-related impairment/Sleep disturbance, Body-focused repetitive behavior/Quality of life: psychological
MHQUKB_41	In your life, have you ever been diagnosed with a life-threatening illness?	UK Biobank Mental Health Questionnaire	Trauma exposure	1	Anxiety/ADHD, Healthcare discrimination/Quality of life: physical, Social support/Quality of life: psychological
WHO5_2	Over the last two weeks, I have felt calm and relaxed.	WHO-5 Well-Being Index	Well-being	1	Sleep disturbance/Well-being, Spirituality
WHO5_3	Over the last two weeks, I have felt active and vigorous.	WHO-5 Well-Being Index	Well-being	0	Mania, Anxiety/ADHD
WHO5_5	Over the last two weeks, my daily life has been filled with things that interest me.	WHO-5 Well-Being Index	Well-being	1	Life satisfaction/Well-being, Self-esteem/Depression
