## Supplementary material for "Scoring respondents on a semantic frame of reference identifies a group that is burdened across many questionnaires and reaches care less easily": pool_core_summary.csv

encoder	n_components	median_core	min_core	max_core	coverage	median_constructs	n_single_construct
all-mpnet-base-v2	49	7	2	21	0.624	3	13
bge-large-en-v1.5	54	8	3	35	0.698	3	11
bge-m3	50	7	2	32	0.667	3	11
e5-large-v2	55	7	3	28	0.69	3	18
gte-large-en-v1.5	55	8	3	27	0.714	3	13
qwen3-embedding-0.6b	49	7	3	20	0.636	2	15
