## Supplementary material for "Scoring respondents on a semantic frame of reference identifies a group that is burdened across many questionnaires and reaches care less easily": pool_instruments.csv

source	scale	role	n_items	documented_constructs	aou_match	verification	source_citation
ASRS	Adult ADHD Self-Report Scale v1.1 (ASRS Screener)	anchor	6	ADHD (6)	ASRS	web-verified	https://add.org/wp-content/uploads/2015/03/adhd-questionnaire-ASRS111.pdf
ACE	Adverse Childhood Experiences Questionnaire	independent	10	Adverse childhood experiences (10)		web-verified	Felitti ACE standard wording (web search)
AUDIT	Alcohol Use Disorders Identification Test (AUDIT)	independent	10	Alcohol use (10)		web-verified	https://nida.nih.gov/sites/default/files/files/AUDIT.pdf
BRS	Brief Resilience Scale (BRS)	independent	6	Resilience (6)		web-verified	https://ogg.osu.edu (Brief Resilience Scale)
CES-D	Center for Epidemiologic Studies Depression Scale	independent	20	Depression (20)	PHQ-9	standard public-domain	Radloff 1977 standard wording (2 items confirmed via web search)
DSES	Daily Spiritual Experiences (BMMRS)	anchor	6	Spirituality (6)	DSES	AoU items_full.csv	manuscript/supplementary_data/items_full.csv
DJGLS-6	De Jong Gierveld Loneliness Scale (6-item)	independent	6	Loneliness (6)		web-verified	https://research.vu.nl (de Jong Gierveld 2006 6-item)
DMS	Discrimination in Medical Settings	anchor	7	Healthcare discrimination (7)	DMS	AoU items_full.csv	manuscript/supplementary_data/items_full.csv
DAST-10	Drug Abuse Screening Test (DAST-10)	independent	10	Drug use (10)		web-verified	https://oasas.ny.gov (DAST-10, web search)
ERQ	Emotion Regulation Questionnaire (ERQ)	independent	10	Emotion regulation (10)		web-verified	https://db.arabpsychology.com/scales/emotion-regulation-questionnaire-erq/
Williams-EDS	Everyday Discrimination Scale	anchor	9	Everyday discrimination (9)	EDS	pre-existing curation	Williams EDS curation (pre-existing)
E-HITS	Extended Hurt Insult Threaten Scream (E-HITS)	independent	5	Interpersonal violence (5)		web-verified	https://portal.ct.gov/-/media/DPH/Maternal-Mortality/E-HITS-screening.pdf
GAD-7	Generalized Anxiety Disorder-7	anchor	7	Anxiety (7)	GAD-7	standard public-domain	GAD-7 standard public-domain (web search)
Williams-HV	Heightened Vigilance Scale	independent	5	Heightened vigilance (5)		pre-existing curation	Williams HV curation (pre-existing)
Hager-HVS	Hunger Vital Sign	anchor	2	Food insecurity (2)	HVS	standard public-domain	Hager 2010 Hunger Vital Sign (web search)
IPIP-50	IPIP Big-Five Factor Markers (50-item)	independent	50	Extraversion (10); Openness (10); Agreeableness (10); Conscientiousness (10); Neuroticism (10)	BFI-2-XS	web-verified	https://ipip.ori.org/New_IPIP-50-item-scale.htm
ISI	Insomnia Severity Index (ISI)	independent	7	Insomnia (7)		web-verified	https://www.med.upenn.edu/snaplab/assets/user-content/documents/insomnia-severity-index.pdf
ISEL-12	Interpersonal Support Evaluation List (12-item)	independent	12	Social support (12)	mMOS-SS	web-verified	https://db.arabpsychology.com/scales/interpersonal-support-evaluation-list-12/
LEC-5	Life Events Checklist for DSM-5 (LEC-5)	independent	17	Trauma exposure (17)		web-verified	https://www.ptsd.va.gov/professional/assessment/documents/LEC5_Standard_Self-report.pdf
LOT-R	Life Orientation Test-Revised (LOT-R)	independent	6	Optimism (6)		web-verified	https://www.psy.miami.edu/faculty/ccarver/lot-r.html
Williams-MED	Major Experiences of Discrimination	independent	9	Major discrimination (9)		pre-existing curation	Williams MED curation (pre-existing)
MLQ	Meaning in Life Questionnaire (MLQ)	independent	10	Meaning in life (10)		web-verified	https://cic.edu (Meaning in Life Questionnaire)
MDQ	Mood Disorder Questionnaire (MDQ)	independent	13	Mania (13)	WMH-CIDI	web-verified	https://scales.arabpsychology.com/s/mood-disorder-questionnaire-mdq/
MSPSS	Multidimensional Scale of Perceived Social Support (MSPSS)	independent	12	Social support (12)		web-verified	https://emerge.ucsd.edu/r_2awuzr8vphwvy2o/
Sampson-1997	Neighborhood Social Cohesion	anchor	5	Neighborhood cohesion (5)	SCNS	web-verified	https://sparqtools.org/mobility-measure/collective-efficacy-scale/
OASIS	Overall Anxiety Severity and Impairment Scale (OASIS)	independent	5	Anxiety (5)		web-verified	https://depts.washington.edu/uwhatc (OASIS)
PROMIS-GH	PROMIS Global Health	anchor	3	Self-rated health (3)	PROMIS	AoU items_full.csv	manuscript/supplementary_data/items_full.csv
PROMIS-CDE	PROMIS Item Bank v1.0 - Emotional Distress - Anxiety	independent	29	Anxiety (29)		pre-existing curation	curated PROMIS item banks (pre-existing)
PROMIS-CDE	PROMIS Item Bank v1.0 - Emotional Distress - Depression	independent	28	Depression (28)		pre-existing curation	curated PROMIS item banks (pre-existing)
PROMIS-CDE	PROMIS Item Bank v1.0 - Sleep Disturbance	independent	27	Sleep disturbance (27)		pre-existing curation	curated PROMIS item banks (pre-existing)
PROMIS-CDE	PROMIS Item Bank v1.0 - Sleep Related Impairment	independent	16	Sleep-related impairment (16)		pre-existing curation	curated PROMIS item banks (pre-existing)
PROMIS-CDE	PROMIS Item Bank v1.1 - Anger	independent	22	Anger (22)		pre-existing curation	curated PROMIS item banks (pre-existing)
PROMIS	PROMIS Item Bank v2.0 - Emotional Support (SF 6a)	independent	6	Emotional support (6)		pre-existing curation	curated PROMIS item bank (pre-existing)
PROMIS	PROMIS Item Bank v2.0 - Social Isolation	independent	8	Social isolation (8)		pre-existing curation	curated PROMIS item bank (pre-existing)
PCL-5	PTSD Checklist for DSM-5 (PCL-5)	independent	20	Post-traumatic stress (20)		web-verified	https://www.ptsd.va.gov/professional/assessment/documents/PCL5_Standard_form.PDF
PHQ-15	Patient Health Questionnaire-15 (PHQ-15)	independent	15	Somatic symptoms (15)		web-verified	https://providers.bcidaho.com (PHQ-15)
PHQ-9	Patient Health Questionnaire-9	anchor	9	Depression (9)	PHQ-9	standard public-domain	PHQ-9 standard public-domain (web search)
NDS	Perceived Neighborhood Disorder (AoU adapted)	anchor	13	Neighborhood disorder (13)	NDS	AoU items_full.csv	manuscript/supplementary_data/items_full.csv
Cohen-PSS10	Perceived Stress Scale (10-item)	anchor	10	Perceived stress (10)	PSS-10	standard public-domain	Cohen PSS-10 standard public-domain (web search)
PC-PTSD-5	Primary Care PTSD Screen for DSM-5 (PC-PTSD-5)	independent	5	Post-traumatic stress (5)		web-verified	https://www.ptsd.va.gov/professional/assessment/documents/pc-ptsd5-screen.pdf
PQ-B	Prodromal Questionnaire-Brief (PQ-B)	independent	21	Psychosis (21)	WMH-CIDI	web-verified	https://psytests.org/diag/pqben-bl.html
RSES	Rosenberg Self-Esteem Scale	independent	10	Self-esteem (10)		web-verified	https://www.apa.org/obesity-guideline/rosenberg-self-esteem.pdf
SWLS	Satisfaction with Life Scale (SWLS)	independent	5	Life satisfaction (5)		web-verified	http://www.recoveryanswers.org/assets/satisfaction_with_life_scale.pdf
SBQ-R	Suicidal Behaviors Questionnaire-Revised (SBQ-R)	independent	4	Suicidality (4)		web-verified	https://youthsuicideprevention.nebraska.edu/.../SBQ-R.pdf
Hughes-UCLA3	Three-Item UCLA Loneliness Scale	anchor	3	Loneliness (3)	ULS-8	standard public-domain	Hughes 2004 UCLA 3-item (web search)
MHQ	UK Biobank Mental Health Questionnaire	anchor	12	Interpersonal & sexual violence (3); Trauma exposure (2); Mania (2); Depression (2); Subjective wellbeing (2); Psychosis (1)	MHQ	AoU items_full.csv	manuscript/supplementary_data/items_full.csv
USDA-HFSSM	USDA Household Food Security Survey Module (6-item Short Form)	independent	6	Food insecurity (6)		standard public-domain	USDA HFSSM 6-item Short Form (web search)
WMH-CIDI	WHO World Mental Health CIDI	anchor	9	Psychosis (3); Body-focused repetitive behavior (2); Panic disorder (1); Social phobia (1); Agoraphobia (1); Trauma exposure (1)	WMH-CIDI	AoU items_full.csv	manuscript/supplementary_data/items_full.csv
WHO-5	WHO-5 Well-Being Index	independent	5	Well-being (5)		web-verified	https://cdn.who.int/media/docs/default-source/mental-health/who-5_english-original.pdf
WHOQOL-BREF	WHOQOL-BREF	independent	26	Quality of life: environment (8); Quality of life: physical (7); Quality of life: psychological (6); Quality of life: social (3); Quality of life: overall (2)		web-verified	http://www.recoveryanswers.org/assets/whoqol-bref.pdf
