## Supplementary material for "Scoring respondents on a semantic frame of reference identifies a group that is burdened across many questionnaires and reaches care less easily": items_full.csv

aou_concept_id	item	instrument	construct	coding	prompt
1703874	asrs_1	ASRS	Adult ADHD	0–4	How often do you have trouble wrapping up the final details of a project, once the challenging parts have been done?
1703914	asrs_2	ASRS	Adult ADHD	0–4	How often do you have difficulty getting things in order when you have to do a task that requires organization?
1703878	asrs_3	ASRS	Adult ADHD	0–4	How often do you have problems remembering appointments or obligations?
1703916	asrs_4	ASRS	Adult ADHD	0–4	When you have a task that requires a lot of thought, how often do you avoid or delay getting started?
1703913	asrs_5	ASRS	Adult ADHD	0–4	How often do you fidget or squirm with your hands or feet when you have to sit down for a long time?
1703925	asrs_6	ASRS	Adult ADHD	0–4	How often do you feel overly active and compelled to do things, like you were driven by a motor?
1703932	bfi2xs_12	BFI-2-XS	Agreeableness	1–5	I am someone who assumes the best about people.
1703904	bfi2xs_2	BFI-2-XS	Agreeableness	1–5	I am someone who is compassionate, has a soft heart.
1703911	bfi2xs_7	BFI-2-XS	Agreeableness	1–5	I am someone who is sometimes rude to others.
1703889	cidi5_25	WMH-CIDI	Body-focused repetitive behavior	-1 / 1	Have you ever been unable to stop picking at your skin?
1703902	cidi5_26	WMH-CIDI	Body-focused repetitive behavior	-1 / 1	Have you ever been unable to stop pulling out your hair, eyebrows or eyelashes?
1332946	ace_1	ACE	Childhood adversity	-1 / 1	During your first 18 years of life, did you live with anyone who was depressed, mentally ill, or suicidal?
1333202	ace_10	ACE	Childhood adversity	-1–1	During your first 18 years of life, how often did anyone at least 5 years older than you or an adult, try to make you touch them sexually?
1333203	ace_11	ACE	Childhood adversity	-1–1	During your first 18 years of life, how often did anyone at least 5 years older than you or an adult, force you to have sex?
1332947	ace_2	ACE	Childhood adversity	-1 / 1	During your first 18 years of life, did you live with anyone who was a problem drinker or alcoholic?
1332948	ace_3	ACE	Childhood adversity	-1 / 1	During your first 18 years of life, did you live with anyone who used illegal street drugs or who abused prescription medications?
1333208	ace_5	ACE	Childhood adversity	-1 / 1	During your first 18 years of life, were your parents separated or divorced?
1332857	ace_6	ACE	Childhood adversity	-1–1	During your first 18 years of life, how often did your parents or adults in your home ever slap, hit, kick, punch or beat each other up?
1333210	ace_7	ACE	Childhood adversity	-1–1	Before age 18, how often did a parent or adult in your home ever hit, beat, kick, or physically hurt you in any way? Do not include spanking. Would you say
1333212	ace_8	ACE	Childhood adversity	-1–1	During your first 18 years of life, how often did a parent or adult in your home ever swear at you, insult you, or put you down?
1332951	ace_9	ACE	Childhood adversity	-1–1	During your first 18 years of life, how often did anyone at least 5 years older than you or an adult, ever touch you sexually?
1703912	bfi2xs_13	BFI-2-XS	Conscientiousness	1–5	I am someone who is reliable, can always be counted on.
1703892	bfi2xs_3	BFI-2-XS	Conscientiousness	1–5	I am someone who tends to be disorganized.
1703875	bfi2xs_8	BFI-2-XS	Conscientiousness	1–5	I am someone who has difficulty getting started on tasks.
40192498	bmmrs_1	DSES	Daily spiritual experience	1–7	I feel God's (or a higher power's) presence
40192475	bmmrs_2	DSES	Daily spiritual experience	1–7	I find strength and comfort in my religion
40192401	bmmrs_3	DSES	Daily spiritual experience	1–6	I feel deep inner peace or harmony
40192443	bmmrs_4	DSES	Daily spiritual experience	1–7	I desire to be closer to or in union with God (or a higher power)
40192471	bmmrs_5	DSES	Daily spiritual experience	1–7	I feel God's (or a higher power's) love for me, directly or through others
40192415	bmmrs_6	DSES	Daily spiritual experience	1–6	I am spiritually touched by the beauty of creation
1704045	mhqukb_5	MHQ	Depression	-1 / 1	Have you ever had a time in your life when you felt sad, blue, or depressed for two weeks or more in a row?
1703998	mhqukb_6	MHQ	Depression	-1 / 1	Have you ever had a time in your life lasting two weeks or more when you lost interest in most things like hobbies, work, or activities that usually give you pleasure?
1704026	phq9_1	PHQ-9	Depression	0–3	Little interest or pleasure in doing things
1704024	phq9_2	PHQ-9	Depression	0–3	Feeling down, depressed, or hopeless
1703983	phq9_3	PHQ-9	Depression	0–3	Trouble falling or staying asleep, or sleeping too much
1704039	phq9_4	PHQ-9	Depression	0–3	Feeling tired or having little energy
1704004	phq9_5	PHQ-9	Depression	0–3	Poor appetite or overeating
1704041	phq9_6	PHQ-9	Depression	0–3	Feeling bad about yourself or that you are a failure or have let yourself or your family down
1704038	phq9_7	PHQ-9	Depression	0–3	Trouble concentrating on things, such as reading the newspaper or watching television
1703996	phq9_8	PHQ-9	Depression	0–3	Moving or speaking so slowly that other people could have noticed? Or the opposite - being so fidgety or restless that you have been moving around a lot more than usual
40192466	sdoh_eds_1	EDS	Everyday discrimination	1–6	You are treated with less courtesy than other people are.
40192489	sdoh_eds_2	EDS	Everyday discrimination	1–6	You are treated with less respect than other people are.
40192416	sdoh_eds_3	EDS	Everyday discrimination	1–6	You receive poorer service than other people at restaurants or stores.
40192490	sdoh_eds_4	EDS	Everyday discrimination	1–6	People act as if they think you are not smart.
40192380	sdoh_eds_5	EDS	Everyday discrimination	1–6	People act as if they are afraid of you.
40192395	sdoh_eds_6	EDS	Everyday discrimination	1–6	People act as if they think you are dishonest.
40192496	sdoh_eds_7	EDS	Everyday discrimination	1–6	People act as if they're better than you are.
40192519	sdoh_eds_8	EDS	Everyday discrimination	1–6	You are called names or insulted.
40192451	sdoh_eds_9	EDS	Everyday discrimination	1–6	You are threatened or harassed.
1703926	bfi2xs_1	BFI-2-XS	Extraversion	1–5	I am someone who tends to be quiet.
1703903	bfi2xs_11	BFI-2-XS	Extraversion	1–5	I am someone who is full of energy.
1703918	bfi2xs_6	BFI-2-XS	Extraversion	1–5	I am someone who is dominant, acts as a leader.
40192517	hvs_1	HVS	Food insecurity	1–3	Within the past 12 months, we worried whether our food would run out before we got money to buy more.
40192426	hvs_2	HVS	Food insecurity	1–3	Within the past 12 months, the food we bought just didn't last and we didn't have money to get more.
1703984	gad7_1	GAD-7	Generalized anxiety	0–3	Feeling nervous, anxious, or on edge
1703995	gad7_2	GAD-7	Generalized anxiety	0–3	Not being able to stop or control worrying
1704000	gad7_3	GAD-7	Generalized anxiety	0–3	Worrying too much about different things
1703987	gad7_4	GAD-7	Generalized anxiety	0–3	Trouble relaxing
1704028	gad7_5	GAD-7	Generalized anxiety	0–3	Being so restless that it's hard to sit still
1703920	gad7_6	GAD-7	Generalized anxiety	0–3	Becoming easily annoyed or irritable
1704042	gad7_7	GAD-7	Generalized anxiety	0–3	Feeling afraid as if something awful might happen
1704057	worryanxiety	single item	Generalized anxiety	-1 / 1	In your life, was there a period of 6 months or longer when you had problems with worry and anxiety?
40192497	sdoh_dms_1	DMS	Healthcare discrimination	1–5	You are treated with less courtesy than other people.
40192425	sdoh_dms_2	DMS	Healthcare discrimination	1–5	You are treated with less respect than other people.
40192503	sdoh_dms_3	DMS	Healthcare discrimination	1–5	You receive poorer service than others.
40192505	sdoh_dms_4	DMS	Healthcare discrimination	1–5	A doctor or nurse acts as if he or she thinks you are not smart.
40192423	sdoh_dms_5	DMS	Healthcare discrimination	1–5	A doctor or nurse acts as if he or she is afraid of you.
40192394	sdoh_dms_6	DMS	Healthcare discrimination	1–5	You feel like a doctor or nurse is not listening to what you were saying.
40192383	sdoh_dms_7	DMS	Healthcare discrimination	1–5	A doctor or nurse acts as if he or she is better than you.
1585886	livingsituation_stablehouseconcern	single item	Housing instability	-1 / 1	In the past 6 months, have you been worried or concerned about NOT having a place to live?
1703988	mhqukb_34	MHQ	Interpersonal & sexual violence	-1–1	In your life, have you ever had a partner or ex-partner deliberately hit you or use violence against you?
1704021	mhqukb_35	MHQ	Interpersonal & sexual violence	-1–1	In your life, have you ever had a partner or ex-partner who repeatedly put you down to the extent where you felt worthless?
1703976	mhqukb_36	MHQ	Interpersonal & sexual violence	-1–1	In your life, have you ever experienced sexual assault by a partner or ex-partner?
1704055	mhqukb_37	MHQ	Interpersonal & sexual violence	-1–1	In your life, have you ever been a victim of a sexual assault, whether by a stranger or someone you knew?
1704029	mhqukb_41	MHQ	Life-threatening events	-1–1	In your life, have you ever been diagnosed with a life-threatening illness?
1703989	cidi5_5	WMH-CIDI	Life-threatening events	-1–1	In your life, have you ever had another experience where your life was in danger or threatened?
40192398	sdoh_ucla_ls8_11	ULS-8	Loneliness	1–4	I feel left out
40192501	sdoh_ucla_ls8_14	ULS-8	Loneliness	1–4	I feel isolated from others
40192516	sdoh_ucla_ls8_15	ULS-8	Loneliness	1–4	I can find companionship when I want it
40192390	sdoh_ucla_ls8_17	ULS-8	Loneliness	1–4	I am unhappy being so withdrawn
40192494	sdoh_ucla_ls8_18	ULS-8	Loneliness	1–4	People are around me but not with me
40192507	sdoh_ucla_ls8_2	ULS-8	Loneliness	1–4	I lack companionship
40192397	sdoh_ucla_ls8_3	ULS-8	Loneliness	1–4	There is no one I can turn to
40192504	sdoh_ucla_ls8_9	ULS-8	Loneliness	1–4	I am an outgoing person
1703923	mhqukb_43	MHQ	Mania	-1 / 1	Have you ever had a period of time when you were feeling so good, "high," "excited," or "hyper" that other people thought you were not your normal self or you were so "hyper" that you got into trouble?
1703928	mhqukb_44	MHQ	Mania	-1 / 1	Have you ever had a period of time when you were so irritable that you found yourself shouting at people or starting fights or arguments?
1703896	bfi2xs_14	BFI-2-XS	Negative emotionality	1–5	I am someone who is emotionally stable, not easily upset.
1703893	bfi2xs_4	BFI-2-XS	Negative emotionality	1–5	I am someone who worries a lot.
1703929	bfi2xs_9	BFI-2-XS	Negative emotionality	1–5	I am someone who tends to feel depressed, blue.
40192420	nds_1	NDS	Neighborhood disorder & safety	1–4	There is a lot of graffiti in my neighborhood.
40192476	nds_10	NDS	Neighborhood disorder & safety	1–4	There is too much alcohol use in my neighborhood.
40192404	nds_11	NDS	Neighborhood disorder & safety	1–4	I'm always having trouble with my neighbors.
40192400	nds_12	NDS	Neighborhood disorder & safety	1–4	In my neighborhood, people watch out for each other.
40192384	nds_13	NDS	Neighborhood disorder & safety	1–4	My neighborhood is safe.
40192522	nds_2	NDS	Neighborhood disorder & safety	1–4	My neighborhood is noisy.
40192412	nds_3	NDS	Neighborhood disorder & safety	1–4	Vandalism is common in my neighborhood.
40192469	nds_4	NDS	Neighborhood disorder & safety	1–4	There are lot of abandoned buildings in my neighborhood.
40192456	nds_5	NDS	Neighborhood disorder & safety	1–4	My neighborhood is clean.
40192386	nds_6	NDS	Neighborhood disorder & safety	1–4	People in my neighborhood take good care of their houses and apartments.
40192500	nds_7	NDS	Neighborhood disorder & safety	1–4	There are too many people hanging around on the streets near my home.
40192493	nds_8	NDS	Neighborhood disorder & safety	1–4	There is a lot of crime in my neighborhood.
40192457	nds_9	NDS	Neighborhood disorder & safety	1–4	There is too much drug use in my neighborhood.
40192414	ips_16	single item	Neighborhood disorder & safety	1–4	The crime rate in my neighborhood makes it unsafe to go on walks during the day. Would you say that you...
40192463	scns_1	SCNS	Neighborhood social cohesion	1–5	People around here are willing to help their neighbors.
40192411	scns_2	SCNS	Neighborhood social cohesion	1–5	People in my neighborhood generally get along with each other.
40192499	scns_3	SCNS	Neighborhood social cohesion	1–5	People in my neighborhood can be trusted.
40192417	scns_4	SCNS	Neighborhood social cohesion	1–5	People in my neighborhood share the same values.
1703919	bfi2xs_10	BFI-2-XS	Open-mindedness	1–5	I am someone who has little interest in abstract ideas.
1703881	bfi2xs_15	BFI-2-XS	Open-mindedness	1–5	I am someone who is original, comes up with new ideas.
1703930	bfi2xs_5	BFI-2-XS	Open-mindedness	1–5	I am someone who is fascinated by art, music, or literature.
1703900	cidi5_16	WMH-CIDI	Panic & phobia	-1 / 1	With this definition in mind, did you ever in your life have a panic attack?
1703917	cidi5_27	WMH-CIDI	Panic & phobia	-1 / 1	Were you ever in your life so painfully shy or scared of social situations (like attending a party, speaking to strangers, eating in public) that you avoided social situations whenever you could?
1703886	cidi5_30	WMH-CIDI	Panic & phobia	-1 / 1	Some people have a lot of fear or anxiety about things like going out of the house alone, being in a crowd, standing in lines, going over bridges, or traveling by bus, train or car. Were you ever in your life so frightened by any of these situations that it got in the way of you having a normal life?
40192442	sdoh_mos_ss_1	mMOS-SS	Perceived social support	1–5	Someone to help you if you were confined to bed
40192480	sdoh_mos_ss_2	mMOS-SS	Perceived social support	1–5	Someone to take you to the doctor if you need it
40192388	sdoh_mos_ss_3	mMOS-SS	Perceived social support	1–5	Someone to prepare your meals if you were unable to do it yourself
40192511	sdoh_mos_ss_4	mMOS-SS	Perceived social support	1–5	Someone to help with daily chores if you were sick
40192439	sdoh_mos_ss_5	mMOS-SS	Perceived social support	1–5	Someone to have a good time with
40192528	sdoh_mos_ss_6	mMOS-SS	Perceived social support	1–5	Someone to turn to for suggestions about how to deal with a personal problem
40192399	sdoh_mos_ss_7	mMOS-SS	Perceived social support	1–5	Someone who understands your problems
40192446	sdoh_mos_ss_8	mMOS-SS	Perceived social support	1–5	Someone to love and make you feel wanted
40192452	sdoh_cpss_1	PSS-10	Perceived stress	0–4	In the last month, how often have you been upset because of something that happened unexpectedly?
40192462	sdoh_cpss_10	PSS-10	Perceived stress	0–4	In the last month, how often have you felt difficulties were piling up so high that you could not overcome them?
40192381	sdoh_cpss_2	PSS-10	Perceived stress	0–4	In the last month, how often have you felt that you were unable to control the important things in your life?
40192491	sdoh_cpss_3	PSS-10	Perceived stress	0–4	In the last month, how often have you felt nervous and "stressed"?
40192419	sdoh_cpss_4	PSS-10	Perceived stress	0–4	In the last month, how often have you felt confident about your ability to handle your personal problems?
40192525	sdoh_cpss_5	PSS-10	Perceived stress	0–4	In the last month, how often have you felt that things were going your way?
40192506	sdoh_cpss_6	PSS-10	Perceived stress	0–4	In the last month, how often have you found that you could not cope with all the things that you had to do?
40192449	sdoh_cpss_7	PSS-10	Perceived stress	0–4	In the last month, how often have you been able to control irritations in your life?
40192445	sdoh_cpss_8	PSS-10	Perceived stress	0–4	In the last month, how often have you felt that you were on top of things?
40192396	sdoh_cpss_9	PSS-10	Perceived stress	0–4	In the last month, how often have you been angered because of things that were outside of your control?
1703885	mhqukb_49	MHQ	Psychosis	-1 / 1	Did you ever see something that wasn't really there that other people could not see? Please do not include any times when you were dreaming or half-asleep or under the influence of alcohol or drugs.
1703901	cidi5_21	WMH-CIDI	Psychosis	-1 / 1	Did you ever hear voices that other people did not hear like voices coming from inside your head talking to you or about you, or voices coming out of the air when there was no one around?
1703915	cidi5_22	WMH-CIDI	Psychosis	-1 / 1	Did you ever think some force was trying to communicate directly with you by sending special signs or signals, like through the radio or television, that you could understand but that no one else could understand?
1703871	cidi5_23	WMH-CIDI	Psychosis	-1 / 1	Did you ever believe there was a plot to harm you or to have people follow you, but your friends or family did not think this was true?
40192470	nhs_xx	single item	Religious participation	1–6	How often do you go to religious meetings or services?
1585760	overallhealth_emotionalproblem7days	PROMIS	Self-rated health	1–5	In the past 7 days, how often have you been bothered by emotional problems such as feeling anxious, depressed, or irritable?
1585729	overallhealth_generalmentalhealth	PROMIS	Self-rated health	1–5	In general, how would you rate your mental health, including your mood and your ability to think?
1585735	overallhealth_socialsatisfaction	PROMIS	Self-rated health	1–5	In general, how would you rate your satisfaction with your social activities and relationships?
1703980	mhqukb_57	MHQ	Subjective wellbeing	1–6	In general, how happy are you?
1704001	mhqukb_58	MHQ	Subjective wellbeing	1–5	To what extent do you feel your life to be meaningful?
1586198	alcohol_alcoholparticipant	single item	Substance use	-1 / 1	In your entire life, have you had at least 1 drink of any kind of alcohol, not counting small tastes or sips? (By a "drink," we mean a can or bottle of beer, a glass of wine or a wine cooler, a shot of liquor, or a mixed drink with liquor in it.)
1586174	cigarsmoking_cigarsmokeparticipant	single item	Substance use	-1 / 1	Have you ever smoked a traditional cigar, cigarillo, or filtered cigar, even one or two puffs?
1586166	electronicsmoking_electricsmokeparticipant	single item	Substance use	-1 / 1	Have you ever used an electronic nicotine product, even one or two times? (Electronic nicotine products include e-cigarettes, vape pens, hookah pens, personal vaporizers and mods, e-cigars, e-pipes, and e-hookahs.)
1586182	hookahsmoking_hookahsmokeparticipant	single item	Substance use	-1 / 1	Have you ever smoked tobacco in a hookah, even one or two puffs?
1586190	smokelesstobacco_smokelesstobaccoparticipant	single item	Substance use	-1 / 1	Have you ever used smokeless tobacco products, even one or two times? (Smokeless tobacco products include snus pouches, Skoal Bandits, loose snus, moist snuff, dip, spit, and chewing tobacco.)
1585857	smoking_100cigslifetime	single item	Substance use	-1 / 1	Have you smoked at least 100 cigarettes in your entire life? (There are 20 cigarettes in a pack.)
1703977	phq9_9	PHQ-9	Suicidality & self-harm	0–3	Thoughts that you would be better off dead or of hurting yourself in some way
1704033	ss_1	single item	Suicidality & self-harm	-1 / 1	Did you ever have thoughts of purposely hurting yourself without wanting to die? (for example, cutting or burning)
1704023	ss_2	single item	Suicidality & self-harm	-1 / 1	Did you ever in your life have thoughts of killing yourself?
1703975	ss_3	single item	Suicidality & self-harm	-1 / 1	Did you ever make a suicide attempt where you purposefully hurt yourself with at least some intention to die?
